# Integrated microbiome and metabolome analysis reveals the interaction between intestinal flora and serum metabolites as potential biomarkers in hepatocellular carcinoma patients

**DOI:** 10.1101/2022.12.24.22283879

**Authors:** Xiaoyue Li, Xinyu Gu, Liqiu Li, Liangliang Xiang, Zhaodi Jiang, Yufeng Zhang, Shujie Li, Changhua Yi, Junwei Li, Yongxiang Yi

## Abstract

Globally, liver cancer poses a serious threat to human health and quality of life. Despite numerous studies on the microbial composition of the gut in hepatocellular carcinoma (HCC), little is known about the interactions of the gut microbiota and metabolites and their role in HCC. We examined the composition of the gut microbiota and serum metabolic profiles in 68 patients with HCC, 33 patients with liver cirrhosis (LC), and 34 healthy individuals (NC) using a combination of metagenome sequencing and liquid chromatography‒mass spectrometry (LC‒MS). The composition of the serum metabolites and the structure of the intestinal microbiota were found to be significantly altered in HCC patients compared to non-HCC patients. We used LEfSe and metabolic pathway enrichment analysis to identify two key species (*Odoribacter splanchnicus* and *Ruminococcus bicirculans*) and five key metabolites (ouabain, taurochenodeoxycholic acid, glycochenodeoxycholate, theophylline, and xanthine) associated with HCC, which we then combined to create panels for HCC diagnosis. We discovered that the diagnostic performance of the metabolome was superior to that of the microbiome, and a panel comprised of key species and key metabolites outperformed AFP in terms of diagnostic value. Spearman’s rank correlation test was used to determine the relationship between the intestinal flora and serum metabolites and their impact on hepatocarcinogenesis and progression. A random forest model was used to assess the diagnostic performance of the different histologies alone and in combination. The panel we developed was very close to the AUC values of the best omics. In summary, this study describes the characteristics of HCC patients’ intestinal flora and serum metabolism, demonstrates that HCC is caused by the interaction of intestinal flora and serum metabolites, and suggests that two key species and five key metabolites may be potential markers for the diagnosis of HCC.
