## Supplemental Table S1-15 for "Integrated microbiome and metabolome analysis reveals the interaction between intestinal flora and serum metabolites as potential biomarkers in hepatocellular carcinoma patients": supplementary table S1-Phenotype information of all individuals.xlsx

### Sheet: all
Supplementary table S1. Phenotype information of all individuals
Sample	Metagenome’s name	Metabolomic's name	Gender	Age range	Height （m）	Weight （kg）	BMI （18-25kg/m²）	AFP （0.0-20.0ng/mL）	ALT (0.0--40.0U/L)	AST (0.0--40.0U/L)	GGT (0.0--40U/L)	Total protein (66.0--87.0g/L)	TBIL (3.0--19.0umol/L)	Platelet (101--320 10^9/L)	WBC (3.69--9.16 10^9/L)	LY (0.80--4.00 10^9/L )	MONO (0.12--1.00 10^9/L )	NE (2.00--7.00 10^9/L )	EOS (0.02--0.50 10^9/L)	BASO (0.00--0.05 10^9/L)	Aetiological factor	Dietary habit
001	A1pwI	HCC-1-pwI	F	61-65	1.58	57	22.8329	274.2	683.4	732.5	32	59.8	20.9	67	9.44	0.65	0.51	8.28	0	0	HBV	mixed diet
002	A2pmT	HCC-2-pmT	M	61-65	1.72	69	23.3234	155.6	291.1	245.7	27	54.3	13.7	111	7.35	0.65	0.62	6.06	0	0.01	HBV	mixed diet
003	A3pmI	HCC-3-pmI	M	31-35	1.69	63	22.0581	82.15	95.4	264.1	141	68.8	117.2	112	5.37	0.6	0.52	4.02	0.16	0.07	HBV	mixed diet
004	A4pwT	HCC-4-pwT	F	56-60	1.55	54	22.4766	359	75.5	123.5	30	65.3	24.4	220	17.77	1.39	1.58	14.77	0	0.04	HBV	mixed diet
005	A5nmI	HCC-5-nmI	M	76-80	1.73	72	24.0569	9.22	22.1	17.4	115	66	7.2	196	6.85	2.01	0.42	4.05	0.31	0.06	others	mixed diet
006	A6pmI	HCC-6-pmI	M	66-70	1.65	52	19.1001	2.66	13.9	19.6	20	64.9	10.2	106	3.74	0.35	0.091	3.28	0.02	0.01	HBV	mixed diet
007	A7nmT	HCC-7-nmT	M	51-55	1.67	68	24.3824	18.18	72.7	57.8	63	59	32.6	28	2.45	0.59	0.19	1.59	0.06	0.01	others	mixed diet
008	A8pmI	HCC-8-pmI	M	51-55	1.69	56	19.6072	1033	59.3	82.6	120	64.5	65.4	56	3.61	1.4	0.46	1.57	0.15	0.03	HBV	mixed diet
009	A9pmI	HCC-9-pmI	M	61-65	1.65	60	22.0386	3148	47.6	66.9	143	55.6	18.6	87	3.57	0.5	0.45	2.47	0.12	0.03	HBV	mixed diet
010	A10pmT	HCC-10-pmT	M	56-60	1.68	64	22.6757	82	28.6	43.9	77	85.9	13.5	96	2.37	0.79	0.16	1.4	0.02	0	HBV	mixed diet
011	A11pmT	HCC-11-pmT	M	61-65	1.75	70	22.8571	3603	20.6	20.5	60	59.9	21.4	169	3.56	1.21	0.39	1.8	0.14	0.02	HBV	mixed diet
012	A12pmI	HCC-12-pmI	M	71-75	1.63	64	24.0882	4.64	7.6	14.4	14	65.7	17.6	169	4.08	1.71	0.35	1.88	0.11	0.02	HBV	mixed diet
013	A13pmI	HCC-13-pmI	M	61-65	1.64	57	21.1927	2.94	54.8	114.8	786	64.3	33.5	131	3.7	0.82	0.32	2.39	0.15	0.02	HBV	mixed diet
014	A14pmI	HCC-14-pmI	M	31-35	1.72	65	21.9713	1210	69.2	88.5	161	69.4	15.9	310	6.01	1.33	0.52	3.91	0.23	0.02	HBV	mixed diet
015	A15pmT	HCC-15-pmT	M	66-70	1.67	67	24.0238	7.3	590.1	696.3	257	69.6	41.4	367	18.95	0.8	0.8	17.34	0	0.02	HBV	mixed diet
016	A16nmT	HCC-16-nmT	M	51-55	1.64	62	23.0518	1.7	65.8	27.5	64	65.8	13.3	170	3.22	1.1	0.27	1.78	0.06	0.01	HBV	mixed diet
017	A17pmT	HCC-17-pmT	M	56-60	1.69	70	24.5089	386	31.8	28.2	66	69.7	13.7	100	4.69	1.4	0.69	2.36	0.22	0.02	HBV	mixed diet
018	A18pwT	HCC-18-pwT	F	41-45	1.57	56	22.719	11.44	25.2	39.7	18	73.2	18.1	172	3.15	1.25	0.37	1.35	0.15	0.02	HBV	mixed diet
019	A19pmT	HCC-19-pmT	M	56-60	1.7	69	23.8754	14.11	21	34.1	80	75.7	11.4	342	15.49	4.03	1.15	10.04	0.25	0.03	HBV	mixed diet
020	A20nmI	HCC-20-nmI	M	66-70	1.68	65	23.03	3	64.6	124.3	48	63.6	98.2	33	3.05	0.57	0.81	5.62	0.04	0.01	others	mixed diet
021	A21pmI	HCC-21-pmI	M	71-75	1.65	59	21.6713	2.8	29.8	39.3	29	69.9	6.7	208	5.95	1.4	0.61	3.84	0.08	0.02	HBV	mixed diet
022	A22nwT	HCC-22-nwT	F	51-55	1.53	50	21.3593	4438	32.4	49.3	68	69.5	13.8	180	3.94	2.11	0.52	1.21	0.09	0.02	HBV	mixed diet
023	A23pmT	HCC-23-pmT	M	56-60	1.68	67	23.7387	3.15	11.1	17.3	35	59.5	10.5	98	4.29	1.3	0.18	2.52	0.29	0.01	HBV	mixed diet
024	A24pmT	HCC-24-pmT	M	51-55	1.74	67	22.1297	5.91	21.7	28.1	20	66.8	14.2	83	2.79	0.83	0.14	1.73	0.08	0.01	HBV	mixed diet
025	A25pmT	HCC-25-pmT	M	61-65	1.64	66	24.539	41.31	20.6	27.9	47	63.3	7.6	152	4.16	1.62	0.41	1.7	0.39	0.04	HBV	mixed diet
026	A26pmT	HCC-26-pmT	M	66-70	1.69	65	22.7583	40.16	17.4	23.7	36	62.5	22.7	45	3.8	0.63	0.25	2.85	0.05	0.02	HBV	mixed diet
027	A27xmT	HCC-27-xmT	M	36-40	1.72	70	23.6614	1.31	17	20.3	23	73.9	21.6	155	4.34	0.79	0.23	3.25	0.05	0.02	HBV	mixed diet
028	A28pmI	HCC-28-pmI	M	51-55	1.63	59	22.2063	5660	79.9	109.5	332	74.8	27.1	204	7.36	1.54	0.66	4.92	0.21	0.04	HBV	mixed diet
029	A29pmI	HCC-29-pmI	M	41-45	1.62	55	20.9572	5.68	70.9	33.8	54	71.1	10.1	183	6.68	2.96	0.43	3.19	0.07	0.03	HBV	mixed diet
030	A30pwT	HCC-30-pwT	F	71-75	1.5	47	20.8889	8.9	8.7	17.9	63	68.4	19.5	70	3.53	0.81	0.33	2.24	0.14	0.01	HBV	mixed diet
031	A31pwT	HCC-31-pwT	F	51-55	1.55	53	22.0604	573	36.3	37.6	60	63	21.2	61	3.5	1.23	0.3	1.76	0.2	0.02	HBV	mixed diet
032	A32pmT	HCC-32-pmT	M	61-65	1.73	72	24.0569	2.42	29	44.4	112	68	20	215	4.44	2.05	0.7	1.38	0.28	0.02	HBV	mixed diet
033	A33pmT	HCC-33-pmT	M	61-65	1.6	60	23.4375	1.41	120.8	211	588	56	43.8	153	4.58	0.64	0.34	3.29	0.27	0.04	HBV	mixed diet
034	A34pmT	HCC-34-pmT	M	51-55	1.67	64	22.9481	400	55.9	109.3	286	51.2	70.2	72	3.34	0.56	0.19	2.45	0.12	0.02	HBV	mixed diet
035	A35pmT	HCC-35-pmT	M	51-55	1.67	58	20.7967	6.72	745.7	667.8	52	77.6	17.2	91	7.04	0.51	0.07	6.05	0	0.01	HBV	mixed diet
036	A36pmI	HCC-36-pmI	M	51-55	1.75	69	22.5306	13.7	203.9	304.2	186	54.2	16.9	159	15.2	0.76	0.82	13.62	0	0	HBV	mixed diet
037	A37pwT	HCC-37-pwT	F	61-65	1.57	53	21.5019	3.58	37.9	55.1	16	61.6	11.1	128	3	0.42	0.14	2.44	0	0	HBV	mixed diet
038	A38nwT	HCC-38-nwT	F	56-60	1.52	48	20.7756	173	51.8	54.6	433	64.4	18	128	4.13	1.27	0.19	2.55	0.11	0.01	others	mixed diet
039	A39pwT	HCC-39-pwT	F	56-60	1.6	53	20.7031	362.1	25.1	31	12	58.4	25.3	56	3.78	0.46	0.23	2.97	0.08	0.03	HBV	mixed diet
040	A40pmI	HCC-40-pmI	M	66-70	1.69	70	24.5089	1093	31.7	25.7	16	57.9	20.8	125	4.6	1.26	0.35	2.92	0.07	0.07	HBV	mixed diet
041	A41pmT	HCC-41-pmT	M	61-65	1.63	65	24.4646	1.69	11.9	17.5	8	52.7	41.6	46	2.27	0.52	0.15	1.38	0.2	0.01	HBV	mixed diet
042	A42nmT	HCC-42-nmT	M	51-55	1.7	69	23.8754	1.27	8.2	17.2	15	59.7	7.9	155	5.17	1.49	0.45	3.13	0.08	0.02	HBV	mixed diet
043	A43pmI	HCC-43-pmI	M	56-60	1.72	70	23.6614	5.11	35	29.7	125	61.7	13	85	3.82	1.43	0.3	1.86	0.21	0.02	HBV	mixed diet
044	A44nmI	HCC-44-nmI	M	46-50	1.68	70	24.8016	1.73	11.1	16.9	14	70.5	14.3	181	3.64	1.48	0.25	1.86	0.04	0.01	HBV	mixed diet
045	A45pmT	HCC-45-pmT	M	56-60	1.73	69	23.0546	85.93	201.7	211.4	416	63.9	158	95	4.45	0.95	0.48	2.93	0.08	0.02	HBV	mixed diet
046	A46pmT	HCC-46-pmT	M	51-55	1.71	70	23.939	26266	23.6	31.5	70	60.3	25.3	43	2.82	0.25	0.24	2.26	0.06	0.01	HBV	mixed diet
047	contaminative	HCC-47-pmI	M	41-45	1.72	72	24.3375	307.6	29.4	16.8	23	61	7.2	321	5.53	1.24	0.32	3.61	0.32	0.04	HBV	mixed diet
048	A47pmT	HCC-48-pmT	M	61-65	1.69	67	23.4586	47.28	10.2	16.2	18	60.6	6.7	201	3.96	0.6	0.32	1.98	0.11	0.02	HBV	mixed diet
049	A48pmT	HCC-49-pmT	M	61-65	1.69	71	24.8591	7.38	26.9	42	13	51.7	23.3	129	3.46	0.8	0.23	2.33	0.07	0.02	HBV	mixed diet
050	A49pmT	haemolytic	M	31-35	1.72	73	24.6755	26609	15.9	54.1	320	57	17.9	119	3.57	0.47	0.37	2.55	0.14	0.03	HBV	mixed diet
051	A50nwI	HCC-50-nwI	F	66-70	1.59	58	22.9421	528.6	28.6	27.7	27	72	10.2	147	5.2	1.9	0.23	3.01	0.05	0.02	others	mixed diet
052	A51pmT	HCC-51-pmT	M	51-55	1.78	70	22.0932	5.68	29.3	32.2	87	62.1	11.3	62	1.82	0.42	0.14	1.04	0.09	0.13	HBV	mixed diet
053	A52nwI	HCC-52-nwI	F	66-70	1.61	55	21.2183	2.6	21.3	22.1	22	63	12	63	2.19	1	0.09	1.02	0.07	0.02	others	mixed diet
054	A53pmT	HCC-53-pmT	M	56-60	1.69	71	24.8591	6.11	17.2	24.6	57	69.7	20.6	35	1.65	0.57	0.21	0.8	0.06	0.01	HBV	mixed diet
055	A67pmI	haemolytic	M	51-55	1.65	67	24.6097	15.95	23.6	17.9	42	71.2	10.1	215	7.37	1.08	0.04	6.24	0	0.01	HBV	mixed diet
056	A54pwT	HCC-54-pwT	F	51-55	1.54	51	21.5045	79.08	18.8	26.4	93	55.5	19	45	3.16	1.08	0.33	1.62	0.11	0.01	others	mixed diet
057	A55pmT	HCC-55-pmT	M	66-70	1.64	63	23.4236	4.59	20.7	22.5	25	65.2	18.4	118	3.53	0.68	0.28	2.3	0.25	0.02	HBV	mixed diet
058	A56pwT	HCC-56-pwT	F	61-65	1.59	56	22.151	49.09	23.9	26.7	25	69.6	9.7	78	2.17	0.74	0.13	1.28	0.02	0	HBV	mixed diet
059	A57pmT	HCC-57-pmT	M	51-55	1.69	65	22.7583	8.3	58.2	35.1	96	67.3	12.7	54	3.34	0.56	0.22	2.43	0.12	0.01	HBV	mixed diet
060	A58pmT	HCC-58-pmT	M	66-70	1.68	67	23.7387	4.97	16.6	22.1	37	65.6	14.3	157	5.21	2.77	0.48	1.87	0.06	0.02	HBV	mixed diet
061	A59pwT	HCC-59-pwT	F	56-60	1.63	59	22.2063	68.9	18.7	33.3	97	63.2	13.1	77	2.02	0.26	0.19	1.52	0.04	0.01	HBV	mixed diet
062	A60pmT	HCC-60-pmT	M	71-75	1.64	60	22.3081	748.2	30.6	43.9	63	64.1	22.3	43	5.54	0.62	0.37	2.75	0.09	0.02	HBV	mixed diet
063	A61nmI	HCC-61-nmI	M	41-45	1.69	70	24.5089	3.99	32.1	36.2	205	58.6	19.2	146	6.47	3.02	0.73	2.34	0.34	0.05	HBV	mixed diet
064	A62pmT	HCC-62-pmT	M	66-70	1.67	64	22.9481	15.9	20.7	25	21	51.9	37.5	48	2.81	0.66	0.27	1.74	0.12	0.02	HBV	mixed diet
065	A63pwI	HCC-63-pwI	F	61-65	1.54	54	22.7694	2.4	88.7	105.9	37	59.4	20.8	77	2.14	0.72	0.15	1.04	0.2	0.03	HBV	mixed diet
066	A64pmT	HCC-64-pmT	M	51-55	1.7	70	24.2215	393.4	46.1	111.4	168	54.1	79.7	67	3.87	0.48	0.19	3.07	0.1	0.03	HBV	mixed diet
067	A65pmT	HCC-65-pmT	M	51-55	1.68	65	23.03	3.21	51.1	28.9	74	67.3	9.6	102	3.18	0.57	0.22	2.31	0.07	0.01	HBV	mixed diet
068	A66pmT	HCC-66-pmT	M	61-65	1.71	68	23.255	61.17	29.2	45.2	31	64.9	13.9	122	4.81	1.55	0.69	2.28	0.25	0.03	HBV	mixed diet
069	B1pm	cirr-1-pm	M	61-65	1.69	68	23.8087	3.21	26.1	27.5	22	70.1	47.9	81	4.16	1.18	0.48	2.47	0.02	0.01	HBV	mixed diet
070	B2pm	cirr-2-pm	M	56-60	1.65	62	22.7732	1.01	7.8	14.5	17	51.6	26	22	1.25	0.23	0.11	0.84	0.06	0.01	HBV	mixed diet
071	B3nw	cirr-3-nw	F	66-70	1.62	57	21.7193	6	8.9	33.7	23	72.9	21.4	61	3.18	1.04	0.3	1.75	0.08	0.01	others	mixed diet
072	B4pm	cirr-4-pm	M	56-60	1.71	58	19.8352	2.74	31.9	32.7	40	63	20.2	136	5.81	0.98	0.44	4.1	0.27	0.02	HBV	mixed diet
073	B5pm	cirr-5-pm	M	56-60	1.65	64	23.5078	3.4	17.4	25.4	18	59	25.9	25	1.41	0.42	0.14	0.81	0.02	0.01	HBV	mixed diet
074	B6pm	cirr-6-pm	M	41-45	1.69	65	22.7583	32.58	86.5	100.1	28	62.9	81.5	21	4.54	0.86	0.33	3.33	0.01	0.01	HBV	mixed diet
075	B7pw	cirr-7-pw	F	56-60	1.51	54	23.6832	18.1	18.8	65.3	46	56.7	14.6	180	4.17	1.38	0.54	2.14	0.1	0.02	HBV	mixed diet
076	B33pm	haemolytic	M	51-55	1.71	70	23.939	1.3	46.6	56.2	42	67.1	19.5	133	7.17	1	0.87	5.08	0.18	0.04	HBV	mixed diet
077	B8pm	cirr-8-pm	M	31-35	1.69	67	23.4586	19.38	30.9	34.2	29	56.4	33.9	75	3.97	1.98	0.34	1.59	0.04	0.02	HBV	mixed diet
078	B9pm	cirr-9-pm	M	41-45	1.64	60	22.3081	0.908	9.8	15.5	41	58.6	7.7	315	6.03	0.93	0.6	4.15	0.24	0.11	HBV	mixed diet
079	B10nm	cirr-10-nm	M	71-75	1.7	68	23.5294	1.8	12.9	24.1	32	66.6	27	59	3.75	1.13	0.28	2.1	0.23	0.01	HBV	mixed diet
080	B11pm	cirr-11-pm	M	46-50	1.63	62	23.3355	41.5	20.4	52.4	353	58.6	62	41	3.27	0.92	0.25	2.07	0.02	0.01	HBV	mixed diet
081	B12pm	cirr-12-pm	M	56-60	1.69	68	23.8087	8.5	7.1	16.1	16	63.8	30.9	23	1.92	0.29	0.17	1.37	0.07	0.03	HBV	mixed diet
082	B13pm	cirr-13-pm	M	61-65	1.7	71	24.5675	111.9	80.9	117.8	43	69.6	123.8	92	4.2	1.48	0.47	2.03	0.18	0.03	HBV	mixed diet
083	B14xm	cirr-14-xm	M	71-75	1.65	65	23.8751	21.91	19.8	21.6	83	62.1	12.3	66	3.1	1.26	0.27	1.52	0.04	0.01	HBV	mixed diet
084	B15pm	cirr-15-pm	M	41-45	1.61	59	22.7615	16.4	31.9	47.1	43	48.6	102.1	33	2.35	0.53	0.28	1.42	0.08	0.04	HBV	mixed diet
085	B16pw	cirr-16-pw	F	51-55	1.5	51	22.6667	2.8	24.4	19.1	22	76.6	5.6	207	5.15	2.42	0.31	2.1	0.3	0.03	HBV	mixed diet
086	B17pm	cirr-17-pm	M	56-60	1.72	69	23.3234	7.6	197.8	62.6	325.9	66.5	9.2	4.8	3.58	1.12	0.38	1.98	0.08	0.02	HBV	mixed diet
087	B18pm	cirr-18-pm	M	31-35	1.68	65	23.03	26.7	18	24.9	37.4	63.5	33.9	43	2.71	1.3	0.29	0.87	0.22	0.03	HBV	mixed diet
088	B19pw	cirr-19-pw	F	71-75	1.57	48	19.4734	10.1	15.4	29.6	28.2	67.5	19.8	53	3.51	1.11	0.31	1.83	0.24	0.02	HBV	mixed diet
089	B20pm	cirr-20-pm	M	41-45	1.64	57	21.1927	2.1	16.9	18.4	23.2	81.5	6.1	192	7.18	2.38	0.51	3.93	0.31	0.05	HBV	mixed diet
090	B21nm	cirr-21-nm	M	61-65	1.69	62	21.7079	3.7	9.5	20.4	50.3	81.1	14.9	148	6.28	1.46	0.67	3.87	0.24	0.04	others	mixed diet
091	B22pm	cirr-22-pm	M	46-50	1.66	63	22.8625	4.3	106.2	60.7	345.7	66.5	40.4	98	4.44	1.12	0.39	1.96	0.12	0.01	HBV	mixed diet
092	B23pm	cirr-23-pm	M	31-35	1.64	60	22.3081	0.8	22.5	55.8	59.1	50.6	41.4	15	1.34	0.25	0.19	0.77	0.13	0	HBV	mixed diet
093	B24nw	cirr-24-nw	F	71-75	1.65	56	20.5693	10.1	37.8	60.7	65.9	53.5	61.1	28	1.51	0.51	0.18	0.81	0	0.01	others	mixed diet
094	B25pm	cirr-25-pm	M	51-55	1.69	70	24.5089	4.2	121.9	72.5	127.6	70.6	27.7	47	2.32	0.93	0.2	1.16	0.03	0	HBV	mixed diet
095	B26nw	cirr-26-nw	F	51-55	1.52	50	21.6413	2.4	58.3	103.9	167.6	57.8	127.5	83	7.51	1.71	0.92	4.78	0.06	0.03	others	mixed diet
096	B27pm	cirr-27-pm	M	56-60	1.6	62	24.2188	6.2	29.7	26.9	29.3	67.5	17.5	179	5.01	1.34	0.5	2.97	0.19	0.01	HBV	mixed diet
097	B28nw	cirr-28-nw	F	56-60	1.58	54	21.6311	1.3	10.6	21.4	41.5	57	12.7	45	1.24	0.57	0.16	0.51	0	0	others	mixed diet
098	B29pm	cirr-29-pm	M	51-55	1.69	64	22.4082	18.7	45.8	74.6	246.4	49	93.9	58	3.37	1.19	0.35	1.82	0	0.01	HBV	mixed diet
099	B30nm	cirr-30-nm	M	56-60	1.64	65	24.1672	2.16	33	43.7	47	64	19.6	107	6.99	1.82	0.6	4.21	0.31	0.05	HBV	mixed diet
100	B31pw	cirr-31-pw	F	51-55	1.6	58	22.6562	164.5	24.4	28.2	33.1	54.6	44.8	41	2.16	1.07	0.21	0.76	0.11	0.01	HBV	mixed diet
101	B32pm	cirr-32-pm	M	36-40	1.69	68	23.8087	4.3	38	31.4	57	71.5	12.2	135	6.95	1.81	8.3	4.43	0.1	0.5	HBV	mixed diet
102	C1m	health-1m	M	51-55	1.70	71	24.5675	1.9	30.3	29.4	36	78.4	14	214	5.72	1.6	0.38	3.92	0.06	0.02	NO	mixed diet
103	C2m	health-2m	M	41-45	1.73	68	22.7204	1.3	41.4	28.3	23	74.1	7.6	210	8.31	3.28	0.48	3.79	0.02	0.02	NO	mixed diet
104	C3m	health-3m	M	46-50	1.69	69	24.1588	2.4	37	23.1	35	72	9.5	211	6.97	2.33	0.31	4.08	0.23	0.02	NO	mixed diet
105	C4m	health-4m	M	46-50	1.65	66	24.2424	1	44.5	27.7	52	68	5	218	7.63	2.49	0.37	4.67	0.09	0.01	NO	mixed diet
106	C5m	health-5m	M	41-45	1.68	64	22.6757	14.7	58	26.3	45	66.2	10.9	242	6.55	2.19	0.43	3.86	0.06	0.01	NO	mixed diet
107	C6w	health-6w	F	46-50	1.57	57	23.1247	1.8	18.1	16.9	11	68.4	10.2	217	4.03	1.51	0.27	2.2	0.02	0.03	NO	mixed diet
108	C7m	health-7m	M	51-55	1.68	69	24.4473	2.4	12.7	14.4	24	75.1	6.7	211	5.04	2.23	0.22	2.41	0.16	0.02	NO	mixed diet
109	C8m	health-8m	M	41-45	1.64	63	23.4236	2.5	16.7	20.5	49	69.3	22.6	244	5.82	1.8	0.34	3.57	0.07	0.04	NO	mixed diet
110	C9m	health-9m	M	46-50	1.69	60	21.0077	1.6	65	25.2	43	80	8.1	324	7.87	2.6	0.42	4.71	0.11	0.02	NO	mixed diet
111	C10m	health-10m	M	56-60	1.72	70	23.6614	2.3	28.3	16	43	79.1	12.8	293	8.59	2.41	0.32	5.54	0.31	0.02	NO	mixed diet
112	C11w	health-11w	F	51-55	1.59	57	22.5466	1.8	3.6	11.9	10	72.3	10	172	3.55	1.36	0.17	1.82	0.17	0.03	NO	mixed diet
113	C12m	health-12m	M	46-50	1.68	66	23.3844	1.8	27.8	16.9	30	70	6.9	224	5.92	1.81	0.28	3.77	0.04	0.02	NO	mixed diet
114	C13w	health-13w	F	41-45	1.63	58	21.83	1.6	17.7	16.1	17	76	13.6	457	6.83	1.73	0.44	4.51	0.14	0.01	NO	mixed diet
115	C14m	health-14m	M	51-55	1.69	70	24.5089	2.1	33.1	27.9	57	75.4	12.6	261	4.84	1.08	0.55	4.05	0.05	0.01	NO	mixed diet
116	C15m	health-15m	M	46-50	1.65	60	22.0386	1.4	23.6	21.4	27	69.9	18.2	276	6.9	3.4	0.28	2.95	0.25	0.02	NO	mixed diet
117	C16w	health-16w	F	46-50	1.58	53	21.2306	1	11	17.4	12	70.2	12.4	376	5.97	2.01	0.38	3.44	0.08	0.05	NO	mixed diet
118	C17m	health-17m	M	46-50	1.72	68	22.9854	5.2	28.4	23	22	68.7	7.2	260	6.68	2.26	0.51	3.55	0.33	0.03	NO	mixed diet
119	C18m	health-18m	M	51-55	1.75	70	22.8571	3.6	18.5	17.5	27	74	13.7	201	5.81	2.09	0.46	3.2	0.03	0.02	NO	mixed diet
120	C19w	health-19w	F	56-60	1.62	55	20.9572	1.4	11	21.1	11	73.5	13.9	207	3.6	1.18	0.2	2.11	0.09	0.01	NO	mixed diet
121	C20w	health-20w	F	66-70	1.55	53	22.0604	3.5	10	19.4	11	74.2	6.8	269	4.13	1.73	0.36	1.88	0.15	0.02	NO	mixed diet
122	C21w	health-21w	F	61-65	1.57	54	21.9076	2.7	16	22.3	9	69	7.6	319	5.52	2.17	0.28	2.85	0.19	0.04	NO	mixed diet
123	C22w	health-22w	F	51-55	1.59	59	23.3377	6.4	9.9	18.9	13	66.9	10.6	279	4.81	2.24	0.25	2.22	0.08	0.02	NO	mixed diet
124	C23w	health-23w	F	46-50	1.57	50	20.2848	1.5	15	18.7	40	70	8.6	394	10.76	3.81	0.51	6.28	0.15	0.01	NO	mixed diet
125	C24w	health-24w	F	56-60	1.60	52	20.3125	4.3	11.1	15.9	10	72.1	9.7	206	4.38	1.91	0.23	2.14	0.07	0.04	NO	mixed diet
126	C25w	health-25w	F	51-55	1.53	48	20.5049	9	13.5	17.3	12.8	74.1	11.8	322	6.01	2.27	0.32	3.34	0.06	0.02	NO	mixed diet
127	C26w	health-26w	F	46-50	1.58	54	21.6311	1.7	11.3	15.2	15	72	6.1	239	4.69	1.68	0.25	2.58	0.14	0.05	NO	mixed diet
128	C27m	health-27m	M	71-75	1.67	64	22.9481	2.5	14.2	11.3	15	69	8.2	245	5.12	2.43	0.33	3.88	0.09	0.03	NO	mixed diet
129	C28m	health-28m	M	71-75	1.70	68	23.5294	1.5	12	14.5	12.6	68.5	7.8	276	3.58	1.98	0.27	4.03	0.11	0.04	NO	mixed diet
130	C29m	health-29m	M	71-75	1.69	63	22.0581	3.5	10.6	12.8	13.3	74.9	9.3	231	6.77	1.69	0.43	2.76	0.14	0.02	NO	mixed diet
131	C30w	health-30w	F	61-65	1.61	58	22.3757	1.8	16	14.4	14	72.4	12.1	195	4.96	2.1	0.48	3.25	0.09	0.03	NO	mixed diet
132	C31m	health-31m	M	66-70	1.74	71	23.4509	3.2	20.2	25.9	11	75	8.2	217	6.42	2	0.35	3.94	0.1	0.03	NO	mixed diet
133	C32m	health-32m	M	56-60	1.70	71	24.5675	2.1	17	14.4	20	73.6	18.7	180	5.03	1.44	0.43	2.97	0.17	0.02	NO	mixed diet
134	C33m	health-33m	M	61-65	1.71	69	23.597	3.2	20.7	25.3	20	74.3	6.8	209	5.78	1.84	0.41	3.45	0.07	0.01	NO	mixed diet
135	C34m	health-34m	M	66-70	1.65	63	23.1405	3	27.4	20.3	26	69	10.5	237	6.97	2.92	0.26	3.69	0.07	0.03	NO	mixed diet
