## Supplemental Table S1-15 for "Integrated microbiome and metabolome analysis reveals the interaction between intestinal flora and serum metabolites as potential biomarkers in hepatocellular carcinoma patients": supplementary table S2-Stool morphology and color in all samples.xlsx

### Sheet: Sheet1
Supplementary table S2. Stool morphology and color in all samples
Sample	Metagenome’s name	Group	Stool character	Stool colour
001	A1pwI	HCC	Soft	yellow
002	A2pmT	HCC	Soft	yellow
003	A3pmI	HCC	Soft	yellow
004	A4pwT	HCC	Soft	yellow
005	A5nmI	HCC	Soft	yellow
006	A6pmI	HCC	Soft	yellow
007	A7nmT	HCC	Soft	yellow
008	A8pmI	HCC	Soft	yellow
009	A9pmI	HCC	Soft	yellow
010	A10pmT	HCC	Soft	yellow
011	A11pmT	HCC	Soft	yellow
012	A12pmI	HCC	Soft	yellow
013	A13pmI	HCC	Soft	yellow
014	A14pmI	HCC	Soft	yellow
015	A15pmT	HCC	Soft	yellow
016	A16nmT	HCC	Soft	yellow
017	A17pmT	HCC	Soft	yellow
018	A18pwT	HCC	Soft	yellow
019	A19pmT	HCC	Soft	yellow
020	A20nmI	HCC	Soft	yellow
021	A21pmI	HCC	Soft	yellow
022	A22nwT	HCC	Soft	yellow
023	A23pmT	HCC	Soft	yellow
024	A24pmT	HCC	Soft	yellow
025	A25pmT	HCC	Soft	yellow
026	A26pmT	HCC	Soft	yellow
027	A27xmT	HCC	Soft	yellow
028	A28pmI	HCC	Soft	yellow
029	A29pmI	HCC	Soft	yellow
030	A30pwT	HCC	Soft	yellow
031	A31pwT	HCC	Soft	yellow
032	A32pmT	HCC	Soft	yellow
033	A33pmT	HCC	Soft	yellow
034	A34pmT	HCC	Soft	yellow
035	A35pmT	HCC	Soft	yellow
036	A36pmI	HCC	Soft	yellow
037	A37pwT	HCC	Soft	yellow
038	A38nwT	HCC	Soft	yellow
039	A39pwT	HCC	Soft	yellow
040	A40pmI	HCC	Soft	yellow
041	A41pmT	HCC	Soft	yellow
042	A42nmT	HCC	Soft	yellow
043	A43pmI	HCC	Soft	yellow
044	A44nmI	HCC	Soft	yellow
045	A45pmT	HCC	Soft	yellow
046	A46pmT	HCC	Soft	yellow
047	/	HCC	Soft	abnormal
048	A47pmT	HCC	Soft	yellow
049	A48pmT	HCC	Soft	yellow
050	A49pmT	HCC	Soft	yellow
051	A50nwI	HCC	Soft	yellow
052	A51pmT	HCC	Soft	yellow
053	A52nwI	HCC	Soft	yellow
054	A53pmT	HCC	Soft	yellow
055	A67pmI	HCC	Soft	yellow
056	A54pwT	HCC	Soft	yellow
057	A55pmT	HCC	Soft	yellow
058	A56pwT	HCC	Soft	yellow
059	A57pmT	HCC	Soft	yellow
060	A58pmT	HCC	Soft	yellow
061	A59pwT	HCC	Soft	yellow
062	A60pmT	HCC	Soft	yellow
063	A61nmI	HCC	Soft	yellow
064	A62pmT	HCC	Soft	yellow
065	A63pwI	HCC	Soft	yellow
066	A64pmT	HCC	Soft	yellow
067	A65pmT	HCC	Soft	yellow
068	A66pmT	HCC	Soft	yellow
069	B1pm	LC	Soft	yellow
070	B2pm	LC	Soft	yellow
071	B3nw	LC	Soft	yellow
072	B4pm	LC	Soft	yellow
073	B5pm	LC	Soft	yellow
074	B6pm	LC	Soft	yellow
075	B7pw	LC	Soft	yellow
076	B33pm	LC	Soft	yellow
077	B8pm	LC	Soft	yellow
078	B9pm	LC	Soft	yellow
079	B10nm	LC	Soft	yellow
080	B11pm	LC	Soft	yellow
081	B12pm	LC	Soft	yellow
082	B13pm	LC	Soft	yellow
083	B14xm	LC	Soft	yellow
084	B15pm	LC	Soft	yellow
085	B16pw	LC	Soft	yellow
086	B17pm	LC	Soft	yellow
087	B18pm	LC	Soft	yellow
088	B19pw	LC	Soft	yellow
089	B20pm	LC	Soft	yellow
090	B21nm	LC	Soft	yellow
091	B22pm	LC	Soft	yellow
092	B23pm	LC	Soft	yellow
093	B24nw	LC	Soft	yellow
094	B25pm	LC	Soft	yellow
095	B26nw	LC	Soft	yellow
096	B27pm	LC	Soft	yellow
097	B28nw	LC	Soft	yellow
098	B29pm	LC	Soft	yellow
099	B30nm	LC	Soft	yellow
100	B31pw	LC	Soft	yellow
101	B32pm	LC	Soft	yellow
102	C1m	NC	Soft	yellow
103	C2m	NC	Soft	yellow
104	C3m	NC	Soft	yellow
105	C4m	NC	Soft	yellow
106	C5m	NC	Soft	yellow
107	C6w	NC	Soft	yellow
108	C7m	NC	Soft	yellow
109	C8m	NC	Soft	yellow
110	C9m	NC	Soft	yellow
111	C10m	NC	Soft	yellow
112	C11w	NC	Soft	yellow
113	C12m	NC	Soft	yellow
114	C13w	NC	Soft	yellow
115	C14m	NC	Soft	yellow
116	C15m	NC	Soft	yellow
117	C16w	NC	Soft	yellow
118	C17m	NC	Soft	yellow
119	C18m	NC	Soft	yellow
120	C19w	NC	Soft	yellow
121	C20w	NC	Soft	yellow
122	C21w	NC	Soft	yellow
123	C22w	NC	Soft	yellow
124	C23w	NC	Soft	yellow
125	C24w	NC	Soft	yellow
126	C25w	NC	Soft	yellow
127	C26w	NC	Soft	yellow
128	C27m	NC	Soft	yellow
129	C28m	NC	Soft	yellow
130	C29m	NC	Soft	yellow
131	C30w	NC	Soft	yellow
132	C31m	NC	Soft	yellow
133	C32m	NC	Soft	yellow
134	C33m	NC	Soft	yellow
135	C34m	NC	Soft	yellow
