## Supplemental Table S1-15 for "Integrated microbiome and metabolome analysis reveals the interaction between intestinal flora and serum metabolites as potential biomarkers in hepatocellular carcinoma patients": supplementary table S3-Raw Data were filtered and assembled.xls

### Sheet:  Raw Data 
Supplementary table S3 Raw data filtering and assembling
Sample name	#of raw bases	#of clean1 bases	Clean1/Raw(%)	# of clean2 bases(Removehost)	Clean2/Raw(%)	Software	Contig Number	Assembly Length (bp)	N50 (bp)	N90 (bp)	Max (bp)	Min (bp)	Average Size (bp)	Mapping Rate(%)
A1pwI	13672167600	11806006800	86.35	11780784900	86.17	Megahit	144599	243644856	2830	655	523814	300	1684	67.01
A2pmT	12620462400	11793016800	93.44	11772211800	93.28	Megahit	86249	232991482	10494	868	674742	300	2701	82.59
A3pmI	13672167600	11689626000	85.5	11686921500	85.48	Megahit	11445	56403985	44238	1606	532045	300	4928	89.57
A4pwT	12357536100	11805432900	95.53	11804478000	95.52	Megahit	40193	150755238	19693	1180	532117	300	3750	87.56
A5nmI	12357536100	11807144700	95.55	11804510400	95.52	Megahit	87639	225439312	6601	916	701787	300	2572	77.62
A6pmI	12620462400	11771365800	93.27	11759910000	93.18	Megahit	74191	174328805	5334	847	919531	300	2349	86.17
A7nmT	12094609800	11775435600	97.36	11771672100	97.33	Megahit	43104	128225891	12043	1025	607238	300	2974	81.26
A8pmI	12094609800	11907336900	98.45	11902958400	98.42	Megahit	44965	84419447	5477	602	524301	300	1877	87.04
A9pmI	12094609800	11869764900	98.14	11864286900	98.1	Megahit	25336	110747987	29360	1459	477605	300	4371	88.85
A10pmT	11831683500	11710340700	98.97	11705616600	98.93	Megahit	66301	232115898	16944	1222	871890	300	3500	82.3
A11pmT	12094609800	11937072900	98.7	11932025100	98.66	Megahit	57832	177110914	11574	1066	344936	300	3062	84.32
A12pmI	12620462400	11913474000	94.4	11910852900	94.38	Megahit	76421	250185873	13789	1093	689997	300	3273	83.29
A13pmI	10734082500	10542825900	98.22	10508532000	97.9	Megahit	16794	63818823	24566	1308	531133	300	3800	90.47
A14pmI	12357536100	11928402900	96.53	11912142900	96.4	Megahit	30450	123831795	17809	1382	729095	300	4066	89.58
A15pmT	13672167600	11921471700	87.2	7399366200	54.12	Megahit	72595	175828059	8104	796	407641	300	2422	69.68
A16nmT	12094609800	11732337000	97	11731464300	97	Megahit	27656	110542134	17785	1392	539166	300	3997	90.49
A17pmT	13409241300	11682435600	87.12	11605781100	86.55	Megahit	21370	80436787	31092	1143	534537	300	3764	88.33
A18pwT	12620462400	11853255000	93.92	11797221600	93.48	Megahit	25589	110029172	35318	1342	590084	300	4299	88.85
A19pmT	12620462400	11907897300	94.35	11906837100	94.35	Megahit	60828	174794905	12845	974	505086	300	2873	79.08
A20nmI	12094609800	11812893300	97.67	11809723800	97.64	Megahit	32739	132768701	25555	1394	656589	300	4055	84.42
A21pmI	12094609800	11718426900	96.89	11716393800	96.87	Megahit	67287	158104988	5619	864	670254	300	2349	77.38
A22nwT	12094609800	11860621500	98.07	11857204800	98.04	Megahit	16445	93334302	48528	1724	548451	300	5675	86.64
A23pmT	13672167600	11735704200	85.84	11729822400	85.79	Megahit	102555	226864650	5862	759	522709	300	2212	74.5
A24pmT	12357536100	11798749200	95.48	11797575300	95.47	Megahit	50627	117269600	5021	883	490984	300	2316	77.23
A25pmT	12357536100	11764720500	95.2	11764286100	95.2	Megahit	71306	197217773	9022	978	508724	300	2765	77.38
A26pmT	12357536100	11901540600	96.31	11898648300	96.29	Megahit	46379	162077144	14515	1207	698402	300	3494	82.98
A27xmT	13146315000	11901107700	90.53	11889388800	90.44	Megahit	34879	99899083	11970	941	474108	300	2864	82.1
A28pmI	12883388700	11772455400	91.38	11769503100	91.35	Megahit	22736	59682109	7825	932	498685	300	2625	79.3
A29pmI	12357536100	11747773800	95.07	11728943100	94.91	Megahit	57714	172498437	10527	1049	485912	300	2988	79.97
A30pwT	10040301000	9621118200	95.82	9590820300	95.52	Megahit	53614	177569482	10673	1223	461183	300	3311	77.94
A31pwT	12357536100	11895132300	96.26	11894579400	96.25	Megahit	69920	212572024	11744	1044	582761	300	3040	78.64
A32pmT	10782222300	10643457900	98.71	10638142200	98.66	Megahit	19846	96579097	35537	1689	616213	300	4866	84.81
A33pmT	12620462400	11847371400	93.87	11837285700	93.79	Megahit	45159	134870148	22344	912	725954	300	2986	83.65
A34pmT	12094609800	11803264200	97.59	11796503700	97.54	Megahit	60040	188256550	12967	1084	675726	300	3135	79.32
A35pmT	12620462400	11817873900	93.64	11810054700	93.58	Megahit	20808	88768465	28489	1411	605148	300	4266	86.19
A36pmI	12094609800	11881211100	98.24	11880420000	98.23	Megahit	10923	54036795	18747	1787	374457	300	4947	86.85
A37pwT	12357536100	11842511700	95.83	11839701000	95.81	Megahit	34101	137973948	32454	1306	620658	300	4046	84.43
A38nwT	13409241300	11900678100	88.75	11656458900	86.93	Megahit	94722	238452789	8347	847	472341	300	2517	77.58
A39pwT	12094609800	11842474200	97.92	11825353800	97.77	Megahit	19732	113216534	40902	1751	540845	300	5737	86.19
A40pmI	12883388700	11838056100	91.89	11837784600	91.88	Megahit	21424	83406769	20340	1250	524443	300	3893	83.18
A41pmT	12094609800	11778984300	97.39	11774679000	97.35	Megahit	58506	193782357	12498	1177	559204	300	3312	83.54
A42nmT	12094609800	11755955100	97.2	11752303500	97.17	Megahit	40317	156557008	33201	1252	616125	300	3883	84.96
A43pmI	12094609800	11925750000	98.6	11921596500	98.57	Megahit	9401	59470744	43332	2204	446061	300	6326	83.61
A44nmI	12094609800	11887769400	98.29	11853234000	98	Megahit	71062	256300010	19560	1231	587635	300	3606	76.32
A45pmT	12094609800	11767956000	97.3	11720158800	96.9	Megahit	12675	100712907	66491	3639	745890	300	7945	86.26
A46pmT	12094609800	11869958100	98.14	11862101700	98.08	Megahit	17896	89971809	30668	1688	657055	300	5027	88.09
A47pmT	11624369400	11322660000	97.4	11322390900	97.4	Megahit	53227	170068495	8991	1217	674718	300	3195	81.1
A48pmT	12094609800	11818476900	97.72	11768777100	97.31	Megahit	17482	88328928	33967	1532	407686	300	5052	87.43
A49pmT	12094609800	11895811200	98.36	11867473800	98.12	Megahit	33230	143001654	27654	1478	477065	300	4303	85.12
A50nwI	13146315000	11879547300	90.36	11548785600	87.85	Megahit	46017	151682034	17190	1036	635975	300	3296	82.85
A51pmT	12357536100	11937248400	96.6	11927223300	96.52	Megahit	35083	149405990	25487	1381	769800	300	4258	84.57
A52nwI	13146315000	11590855800	88.17	11590529700	88.17	Megahit	29764	90672472	14868	968	726109	300	3046	82.22
A53pmT	12357536100	11865003300	96.01	11841628800	95.83	Megahit	26694	123097040	41135	1457	528231	300	4611	87.12
A54pwT	12094609800	11903197800	98.42	11899089600	98.38	Megahit	35178	132718188	21763	1225	992601	300	3772	86.5
A55pmT	12620462400	11920470300	94.45	11918794500	94.44	Megahit	46879	148607586	19246	1038	632521	300	3170	83.87
A56pwT	11717705700	10673905200	91.09	10671207900	91.07	Megahit	47595	115874860	7674	852	726835	300	2434	81.87
A57pmT	12357536100	11862103500	95.99	11854542600	95.93	Megahit	29382	123007914	38625	1326	521432	300	4186	85.39
A58pmT	12357536100	11847421800	95.87	11844613800	95.85	Megahit	36418	141802665	21647	1311	448781	300	3893	83.29
A59pwT	10165534500	9281736900	91.31	9196548000	90.47	Megahit	19453	62158047	28180	947	1004633	300	3195	80.7
A60pmT	12357536100	11778393600	95.31	11774461200	95.28	Megahit	45168	171231240	22322	1259	542480	300	3790	82.93
A61nmI	12094609800	11935816500	98.69	11932481400	98.66	Megahit	29963	112235072	34056	1204	517014	300	3745	84.76
A62pmT	12094609800	11700847800	96.74	11696594700	96.71	Megahit	27151	98259211	19542	1242	529638	300	3618	82.62
A63pwI	12357536100	11955799800	96.75	11918145300	96.44	Megahit	63504	193121620	20790	988	736638	300	3041	83.28
A64pmT	12094609800	11770060200	97.32	11754882900	97.19	Megahit	49806	138318280	9444	975	549215	300	2777	80.64
A65pmT	12620462400	11807407200	93.56	11805019500	93.54	Megahit	29249	113223989	26513	1252	588112	300	3871	85.57
A66pmT	12357536100	11873154000	96.08	11868455700	96.04	Megahit	10238	50748391	31805	1684	718919	300	4956	87.42
A67pmI	12883388700	11887236900	92.27	11877781200	92.19	Megahit	45508	170673144	20840	1211	744367	300	3750	83.01
B1pm	12094609800	11929427400	98.63	11858374500	98.05	Megahit	31634	137895843	22276	1561	485828	300	4359	85.13
B2pm	13146315000	11657830800	88.68	11653310400	88.64	Megahit	16672	73584842	41443	1347	577072	300	4413	85.24
B3nw	12094609800	11759747100	97.23	9423066600	77.91	Megahit	35091	108931398	21224	996	612937	300	3104	79.63
B4pm	12620462400	11856754200	93.95	11837346000	93.79	Megahit	29465	111493037	17286	1291	512464	300	3783	83.07
B5pm	12094609800	11793638100	97.51	11780059200	97.4	Megahit	18143	66822394	15826	1201	717288	300	3683	83.46
B6pm	12357536100	11829566700	95.73	11685723000	94.56	Megahit	24655	98208418	20524	1415	434647	300	3983	83.65
B7pw	12094609800	11893029300	98.33	11815768500	97.69	Megahit	15649	60202685	19383	1327	683228	300	3847	83.49
B8pm	11828233200	11140325100	94.18	11113009200	93.95	Megahit	37655	124255330	14397	1092	488462	300	3299	82.66
B9pm	12620462400	11880393000	94.14	11801723100	93.51	Megahit	47276	161986678	15961	1172	528940	300	3426	78.59
B10nm	12357536100	11714310300	94.79	11712059700	94.78	Megahit	14657	54484973	19419	1271	325997	300	3717	84.76
B11pm	12094609800	11761538400	97.25	11741916000	97.08	Megahit	31426	103743927	10449	1233	380230	300	3301	82.61
B12pm	9548712600	9251276100	96.89	9160381200	95.93	Megahit	2685	30424345	59934	5258	566635	300	11331	88.68
B13pm	12448765800	11015256300	88.48	10949126700	87.95	Megahit	27590	74680948	11076	866	517448	300	2706	82.71
B14xm	12620462400	11880914100	94.14	11851352700	93.91	Megahit	95167	249246529	7844	928	461094	300	2619	74.17
B15pm	10093127100	9977228400	98.85	9948567600	98.57	Megahit	31205	109378831	19442	1216	510937	300	3505	80.53
B16pw	13409241300	11606199900	86.55	11604881700	86.54	Megahit	27018	108121848	25644	1283	682480	300	4001	81.21
B17pm	13146315000	11882087100	90.38	11879707800	90.37	Megahit	50672	142548367	11377	948	477749	300	2813	78.84
B18pm	11880923400	11672798700	98.25	11668218300	98.21	Megahit	7304	54336126	66597	2678	720713	300	7439	86.99
B19pw	12094609800	11708093700	96.8	11690153700	96.66	Megahit	45853	135269134	8739	1057	375710	300	2950	79.25
B20pm	12357536100	11940950400	96.63	11940142500	96.62	Megahit	30566	113498785	22168	1244	554395	300	3713	82.87
B21nm	12883388700	11744597400	91.16	11736759300	91.1	Megahit	36843	82145177	6490	800	632771	300	2229	80.63
B22pm	12094609800	11830227600	97.81	11829148800	97.81	Megahit	95473	229023348	14039	677	411557	300	2398	63.08
B23pm	10123495500	9922240500	98.01	9527239200	94.11	Megahit	58834	149641834	12257	798	685523	300	2543	75.14
B24nw	12620462400	11878007400	94.12	11833730400	93.77	Megahit	1448	16899381	79119	10503	439044	300	11670	85.23
B25pm	12094609800	11735480400	97.03	11734452600	97.02	Megahit	58169	159536156	10406	931	697854	300	2742	76.32
B26nw	11166040500	9588854400	85.88	7785149100	69.72	Megahit	10343	35528944	66043	937	654099	300	3435	80.79
B27pm	11831683500	11698485000	98.87	11697737700	98.87	Megahit	62310	145463348	8623	749	680943	300	2334	75.09
B28nw	12094609800	11708991600	96.81	11704626300	96.78	Megahit	11076	56182085	48019	1586	588880	300	5072	85.88
B29pm	13409241300	11850636000	88.38	11848747500	88.36	Megahit	58029	102846417	4281	599	774072	300	1772	78.2
B30nm	12094609800	11913111000	98.5	11905236900	98.43	Megahit	36750	144460265	15166	1480	472226	300	3930	81.37
B31pw	12094609800	11932994700	98.66	11931369000	98.65	Megahit	17592	92342853	21907	1961	388408	300	5249	82.11
B32pm	10766272200	10595644500	98.42	10580403000	98.27	Megahit	37667	110440007	8039	1154	573755	300	2932	79.04
B33pm	11831683500	11709770100	98.97	11609961000	98.13	Megahit	26901	131041851	28973	1685	1580462	300	4871	83.79
C1m	12094609800	11873143500	98.17	11834440200	97.85	Megahit	15487	88447837	40297	1991	464813	300	5711	84.37
C2m	12357536100	11712128100	94.78	11709610200	94.76	Megahit	28665	108399844	13635	1370	675987	300	3781	81.88
C3m	14156287800	10384455000	73.36	10367082300	73.23	Megahit	45656	124699667	9700	953	703286	300	2731	67.66
C4m	12620462400	11854469700	93.93	11853545400	93.92	Megahit	67104	182001836	7725	995	487889	300	2712	78.11
C5m	12357536100	11832744900	95.75	11826433500	95.7	Megahit	41822	122413327	10343	1032	504665	300	2927	81.36
C6w	12357536100	11893026900	96.24	11892225600	96.23	Megahit	56890	148057266	8460	915	439739	300	2602	75.87
C7m	12620462400	11796747900	93.47	11795347800	93.46	Megahit	54116	120883519	4613	856	500285	300	2233	74.21
C8m	12094609800	11739182400	97.06	11739073800	97.06	Megahit	47772	135088491	13164	974	501228	300	2827	79.71
C9m	12094609800	11871684600	98.16	11842064700	97.91	Megahit	42150	127920477	11543	1112	460556	300	3034	80.14
C10m	12094609800	11730294900	96.99	11724334800	96.94	Megahit	56976	168185324	11424	1041	548587	300	2951	81.73
C11w	12094609800	11772789300	97.34	11771095800	97.33	Megahit	43071	154789127	12642	1254	470279	300	3593	83.32
C12m	12094609800	11789023200	97.47	11788206600	97.47	Megahit	26880	87059387	15048	1151	297548	300	3238	82.27
C13w	12357536100	11934013800	96.57	11930869800	96.55	Megahit	85712	151008913	4268	599	310882	300	1761	84.43
C14m	12883388700	11812512900	91.69	11812077900	91.68	Megahit	24627	100659862	28621	1330	780736	300	4087	84.24
C15m	14460946500	11811094800	81.68	11727384900	81.1	Megahit	43888	141843143	23710	970	442668	300	3231	78.72
C16w	12094609800	11900134800	98.39	11872353900	98.16	Megahit	66067	189796874	9404	1052	771671	300	2872	79.9
C17m	12094609800	11704524000	96.77	11703870000	96.77	Megahit	40620	175157701	21981	1472	722736	300	4312	82.55
C18m	12094609800	11761282800	97.24	11761083600	97.24	Megahit	30973	122438088	18239	1298	505943	300	3953	86.24
C19w	12094609800	11795689800	97.53	11782148400	97.42	Megahit	67445	227254172	12534	1267	698972	300	3369	79.58
C20w	12620462400	11935044900	94.57	11933336400	94.56	Megahit	51936	167643166	10960	1149	623392	300	3227	81.04
C21w	12094609800	11749093500	97.14	11736222900	97.04	Megahit	45212	174625326	20355	1389	604471	300	3862	83.6
C22w	9912281400	9518865300	96.03	9516917400	96.01	Megahit	81915	200578557	6426	886	408635	300	2448	73.56
C23w	13409241300	11844005100	88.33	11843217300	88.32	Megahit	44932	126165066	11364	917	456977	300	2807	79.64
C24w	12357536100	11917042200	96.44	11916139200	96.43	Megahit	38084	151600761	22547	1263	684037	300	3980	83.28
C25w	12620462400	11647407600	92.29	11646326700	92.28	Megahit	24826	105650106	33934	1332	614404	300	4255	88.77
C26w	13409241300	11913992100	88.85	11904680700	88.78	Megahit	104818	226658018	5159	754	533990	300	2162	82.29
C27m	12357536100	11951573700	96.71	11951082000	96.71	Megahit	70935	195587213	7731	1005	641592	300	2757	82.37
C28m	12357536100	11827001400	95.71	11820983100	95.66	Megahit	56355	212943395	19690	1286	793022	300	3778	80.27
C29m	12094609800	11760367500	97.24	11746766100	97.12	Megahit	31894	136304884	23296	1532	645901	300	4273	84.11
C30w	12883388700	11927921700	92.58	11926512300	92.57	Megahit	90574	222019660	7695	846	421823	300	2451	79.19
C31m	12357536100	11895584700	96.26	11894410800	96.25	Megahit	50621	178876145	17730	1225	507910	300	3533	80.35
C32m	13935093900	11871367500	85.19	11869032300	85.17	Megahit	90271	190331592	5234	750	554212	300	2108	72.81
C33m	12357536100	11777746500	95.31	11777308200	95.3	Megahit	68394	185216080	7800	993	439601	300	2708	78.14
C34m	12620462400	11782067400	93.36	11781345900	93.35	Megahit	74038	208401017	12333	922	620942	300	2814	78.31
