## Supplemental Table S1-15 for "Integrated microbiome and metabolome analysis reveals the interaction between intestinal flora and serum metabolites as potential biomarkers in hepatocellular carcinoma patients": supplementary table S4-Species-level fecal microbial diversity index.xlsx

### Sheet: Sheet2
Supplementary table S4 Species-level fecal microbial diversity index
Metagenome’s name	Shannon	Simpson	Chao1
A1pwI	3.84058	0.905467	5035
A2pmT	3.64795	0.949586	4396
A3pmI	3.24294	0.906814	1615
A4pwT	2.93992	0.87903	3048
A5nmI	3.99956	0.953226	4609
A6pmI	3.03454	0.860023	3351
A7nmT	3.44838	0.908777	3163
A8pmI	3.5813	0.931756	1976
A9pmI	3.13647	0.88757	2866
A10pmT	4.01106	0.960848	4052
A11pmT	3.22801	0.906159	3355
A12pmI	3.82473	0.954814	4366
A13pmI	2.46254	0.832545	1520
A14pmI	2.70966	0.883067	1778
A15pmT	3.57266	0.931811	3654
A16nmT	1.96502	0.688894	1465
A17pmT	1.88614	0.73601	2096
A18pwT	2.27094	0.71362	2219
A19pmT	3.63162	0.909852	3545
A20nmI	2.59545	0.793861	3315
A21pmI	3.45149	0.892086	3554
A22nwT	2.65099	0.825584	2528
A23pmT	4.16617	0.933824	5009
A24pmT	4.29194	0.959768	3533
A25pmT	3.08	0.878938	4261
A26pmT	2.72473	0.844927	3343
A27xmT	2.48539	0.802836	1914
A28pmI	4.03624	0.949837	1902
A29pmI	3.63809	0.925946	3657
A30pwT	3.26243	0.9133	3430
A31pwT	3.24501	0.899874	3908
A32pmT	2.75221	0.875282	1842
A33pmT	2.55273	0.7683	2667
A34pmT	3.07999	0.897595	3480
A35pmT	2.4165	0.839892	1329
A36pmI	1.12243	0.323041	1291
A37pwT	2.84017	0.872836	3112
A38nwT	3.63272	0.938125	4608
A39pwT	2.44894	0.804457	1845
A40pmI	3.10534	0.840887	2498
A41pmT	3.25496	0.911385	2683
A42nmT	2.98635	0.873553	2877
A43pmI	2.75463	0.842811	1591
A44nmI	3.71676	0.933618	4463
A45pmT	2.52654	0.830614	1495
A46pmT	1.88346	0.648218	1480
A47pmT	2.99129	0.882209	2714
A48pmT	2.47693	0.790302	1855
A49pmT	2.73872	0.869072	2030
A50nwI	3.02584	0.890681	2557
A51pmT	2.84526	0.880767	3037
A52nwI	2.81313	0.798066	2549
A53pmT	2.5023	0.811888	2520
A54pwT	2.47004	0.817759	1900
A55pmT	2.9396	0.877735	3077
A56pwT	2.55059	0.822777	2870
A57pmT	3.12007	0.865849	2737
A58pmT	3.69137	0.931557	3278
A59pwT	1.9235	0.660667	1566
A60pmT	3.07779	0.923443	3345
A61nmI	2.53553	0.841706	1734
A62pmT	2.53754	0.870342	1721
A63pwI	2.95072	0.872174	3497
A64pmT	2.60459	0.828741	2990
A65pmT	2.33602	0.656591	2570
A66pmT	1.11973	0.388958	1116
A67pmI	3.0973	0.902747	3381
B1pm	2.63827	0.870463	2070
B2pm	2.07101	0.762933	1585
B3nw	1.80658	0.634003	1506
B4pm	2.94588	0.906691	1864
B5pm	2.28722	0.824866	1260
B6pm	2.03873	0.745096	1528
B7pw	2.06088	0.774176	1366
B8pm	3.58933	0.920315	3014
B9pm	3.12691	0.873875	2970
B10nm	1.94579	0.70621	1504
B11pm	3.28433	0.90135	2469
B12pm	0.948137	0.317855	300
B13pm	2.53982	0.848018	1573
B14xm	3.66465	0.93644	4521
B15pm	3.62805	0.919414	2486
B16pw	2.72442	0.826655	2192
B17pm	3.56062	0.916528	3700
B18pm	1.97537	0.782849	1078
B19pw	3.40813	0.885922	3118
B20pm	2.74097	0.861773	2427
B21nm	3.74188	0.940456	2006
B22pm	3.61758	0.931101	3574
B23pm	4.03824	0.953247	3373
B24nw	0.672177	0.270076	1043
B25pm	4.43843	0.973689	3302
B26nw	2.97682	0.868691	1665
B27pm	3.78587	0.937081	3251
B28nw	1.57922	0.543859	1197
B29pm	3.00771	0.907725	2707
B30nm	2.73725	0.842966	2397
B31pw	2.46983	0.841583	1646
B32pm	3.37872	0.912063	2501
B33pm	2.7665	0.871369	1879
C1m	2.43543	0.694313	2362
C2m	2.90389	0.920792	1615
C3m	2.926	0.826637	3607
C4m	3.50502	0.928254	3838
C5m	3.6249	0.940683	2480
C6w	4.17616	0.953532	3990
C7m	4.07385	0.956643	3191
C8m	4.04889	0.948409	3748
C9m	3.9808	0.946784	3108
C10m	2.95688	0.833908	2918
C11w	3.07769	0.916249	2925
C12m	3.90223	0.950141	2537
C13w	2.74087	0.869614	3497
C14m	2.27497	0.77156	1624
C15m	3.15323	0.910344	3648
C16w	3.48025	0.912616	3876
C17m	2.79942	0.87041	3022
C18m	3.50202	0.919535	2787
C19w	3.47306	0.924852	4024
C20w	3.0107	0.894319	3175
C21w	3.25225	0.912309	3307
C22w	3.6456	0.940705	3785
C23w	2.92271	0.856649	2802
C24w	3.7895	0.945527	3836
C25w	2.39215	0.799857	2060
C26w	3.62714	0.951534	4012
C27m	2.92712	0.864277	3696
C28m	3.40456	0.927617	3992
C29m	2.68293	0.848183	2375
C30w	3.6823	0.921426	4465
C31m	3.31919	0.923774	3592
C32m	3.52434	0.924396	4517
C33m	3.8527	0.936926	3966
C34m	4.1448	0.958598	4870
