## Supplemental Table S1-15 for "Integrated microbiome and metabolome analysis reveals the interaction between intestinal flora and serum metabolites as potential biomarkers in hepatocellular carcinoma patients": supplementary table S6-Differential microbes.xlsx

### Sheet: phylum
Supplementary table S6A Differential microbes at phylum level
	pvalue	kw.p.adjust	min_HCC	min_LC	min_NC	max_HCC	max_LC	max_NC	lower_HCC	lower_LC	lower_NC	median_HCC	median_LC	median_NC	upper_HCC	upper_LC	upper_NC	mean_HCC	mean_LC	mean_NC	occurrence_HCC	occurrence_LC	occurrence_NC	p_LC_HCC	p_NC_HCC	p_NC_LC	mean_rank_HCC	mean_rank_LC	mean_rank_NC
Cyanobacteria	0.0477219	0.0835133	1.36322e-05	4.30545e-06	1.56899e-05	0.00117464	0.00153666	0.00111817	8.3251e-05	4.43026e-05	0.0001344	0.00014735	0.000108032	0.000212128	0.000307525	0.000340435	0.000419895	0.000219643	0.000220048	0.000296744	1	1	1	0.420651	0.0804378	0.0542743	65.1343	58.4848	80.9118
Spirochaetes	0.0158232	0.0516892	9.20725e-06	2.47473e-06	2.2131e-05	0.00367333	0.000483719	0.000739875	5.62446e-05	3.28812e-05	9.18038e-05	0.000114603	7.14499e-05	0.000175185	0.000261499	0.000247178	0.000311405	0.000243683	0.000137141	0.00024331	1	1	1	0.166683	0.0821905	0.0127729	66.3284	54.9091	82.0294
Verrucomicrobia	0.0256814	0.0599233	1.7323e-06	7.63871e-07	1.14619e-05	0.0836643	0.00967172	0.0228524	5.95137e-05	2.33857e-05	7.99858e-05	0.000120855	9.31262e-05	0.000192092	0.000857979	0.000196377	0.000398592	0.00658087	0.000489546	0.00146916	1	1	1	0.029416	0.607161	0.029416	71.1791	51.9091	75.3824
Euryarchaeota	0.00695216	0.028388	4.47842e-06	0	1.60691e-05	0.0535062	0.00120364	0.00272534	2.24976e-05	1.95663e-05	6.65824e-05	7.1324e-05	3.66988e-05	0.000111857	0.000123915	0.000118506	0.00018163	0.00105201	0.00011392	0.000259975	1	0.969697	1	0.244642	0.0263591	0.00667134	64.9403	55.3333	84.3529

### Sheet: genus
Supplementary table S6B Differential microbes at genus level
	pvalue	kw.p.adjust	min_HCC	min_LC	min_NC	max_HCC	max_LC	max_NC	lower_HCC	lower_LC	lower_NC	median_HCC	median_LC	median_NC	upper_HCC	upper_LC	upper_NC	mean_HCC	mean_LC	mean_NC	occurrence_HCC	occurrence_LC	occurrence_NC	p_LC_HCC	p_NC_HCC	p_NC_LC	mean_rank_HCC	mean_rank_LC	mean_rank_NC
Paraprevotella	0.00700914	0.0198846	2.2902e-06	0	6.29444e-05	0.0201018	0.0247373	0.0472009	0.000246689	0.000152216	0.000573665	0.000786256	0.000878832	0.00184304	0.00213293	0.00179118	0.00758483	0.00207615	0.00282932	0.00624887	1	0.969697	1	0.660451	0.00790552	0.00790552	62.597	58.9697	85.4412
Alistipes	0.0171141	0.0367637	5.05245e-05	4.16771e-06	0.000500474	0.163082	0.136933	0.180336	0.00205068	0.00119111	0.00931547	0.0113632	0.00994434	0.0349967	0.0420087	0.0294544	0.0647465	0.0314748	0.021674	0.0424849	1	1	1	0.195197	0.0742668	0.0144158	66.0597	55.3636	82.1176
Odoribacter	0.0418238	0.0704804	7.52493e-06	2.11642e-06	9.44655e-05	0.0826059	0.0526312	0.0214084	0.000355926	7.18133e-05	0.00152025	0.00251723	0.00140823	0.00618128	0.00912569	0.00483811	0.0112968	0.00813846	0.00542527	0.00702681	1	1	1	0.13574	0.231947	0.0369188	68.4627	54.4848	78.2353
Barnesiella	0.0234182	0.0458411	3.36519e-06	0	3.57987e-05	0.00226956	0.00713297	0.00343664	0.000110043	3.01713e-05	0.000255049	0.000301232	0.000260738	0.000637249	0.000767092	0.000643438	0.001057	0.00050826	0.000610515	0.000781466	1	0.939394	1	0.391233	0.045239	0.0268251	64.7463	57.6667	82.4706
Duncaniella	0.0220933	0.0440741	0	0	1.32398e-05	0.00150712	0.000430201	0.00101727	4.89693e-05	1.96871e-05	0.00011662	0.000146801	9.40449e-05	0.000211858	0.000268029	0.000266453	0.000412248	0.000193999	0.000155522	0.000289324	0.985075	0.909091	1	0.578496	0.0270432	0.0270432	63.7239	59.1364	83.0588
Hymenobacter	0.0326531	0.0591837	1.6216e-06	0	4.22807e-06	0.00131619	0.000903017	0.00126541	2.91017e-05	4.24968e-06	7.417e-05	0.000105847	9.30692e-05	0.000191906	0.000308501	0.000527509	0.000447776	0.000205978	0.000246854	0.000364031	1	0.909091	1	0.652611	0.0339443	0.0339443	63.6866	59.9697	82.3235
Mucilaginibacter	0.0239605	0.0467275	6.04663e-07	0	1.03444e-05	0.00121964	0.000595531	0.000774374	2.418e-05	1.17342e-05	4.24202e-05	7.00786e-05	5.14813e-05	0.000159829	0.000167309	0.00020779	0.000277662	0.000131828	0.00012823	0.000223556	1	0.939394	1	0.576704	0.0292996	0.0292996	63.791	59.1818	82.8824
Pedobacter	0.00507914	0.016389	4.39755e-07	0	1.61856e-05	0.000830913	0.000567283	0.000769644	2.21783e-05	9.67975e-06	4.66118e-05	5.43928e-05	2.99238e-05	0.000137256	0.000154632	0.000214589	0.000336715	0.000113366	0.000120429	0.000215321	1	0.969697	1	0.433821	0.00998558	0.00760006	63.4627	57	85.6471
Sphingobacterium	0.0367938	0.0647406	5.11835e-07	0	1.42367e-05	0.00108142	0.000563422	0.000774276	2.53771e-05	1.03024e-05	3.47336e-05	6.51501e-05	3.22629e-05	0.000123674	0.000199815	0.000210728	0.000263391	0.000133732	0.000130486	0.000220004	1	0.939394	1	0.323143	0.0846805	0.0368891	65.5522	57.3939	81.1471
Roseburia	0.00026399	0.00303977	7.46064e-05	6.18698e-06	0.00407311	0.0629168	0.037222	0.0712917	0.0061116	0.000772397	0.0090775	0.0112486	0.00529326	0.0144127	0.0170276	0.013687	0.02677	0.0145989	0.00812076	0.0200998	1	1	1	0.0066256	0.0751217	0.000181368	69.597	46.0909	84.1471
Lachnospira	0.00275771	0.0111304	1.5151e-05	2.75836e-06	0.000381781	0.17581	0.380902	0.256048	0.00181909	0.000226641	0.00410783	0.00937477	0.00152669	0.021047	0.0396424	0.0150873	0.0587065	0.0277272	0.0325387	0.040173	1	1	1	0.0371541	0.0890028	0.00188403	68.5373	50	82.4412
Blautia	0.000203183	0.00282593	0.000647384	2.57791e-06	0.000783481	0.0505668	0.0124397	0.0191824	0.00382382	0.00205603	0.00475687	0.00563069	0.00259318	0.00667878	0.00934643	0.00630722	0.0101381	0.00747007	0.00394983	0.00776999	1	1	1	0.00122495	0.248099	0.000279002	71.9104	44.2727	81.3529
Anaerobutyricum	3.8677e-05	0.00130138	3.20246e-05	1.26318e-06	0.000417157	0.0114045	0.0101599	0.0102202	0.000961161	0.000386785	0.00202303	0.00197036	0.00086163	0.00291882	0.00292324	0.00191746	0.0033235	0.00239373	0.00145455	0.0028836	1	1	1	0.00348496	0.0341388	2.28351e-05	69.2985	44.1515	86.6176
Anaerostipes	2.3529e-06	0.000290997	6.5507e-05	1.08272e-06	0.000747609	0.0216469	0.0122449	0.0719567	0.00159379	0.000567364	0.00279156	0.00272244	0.00107397	0.00415616	0.00453841	0.00208425	0.00644718	0.003927	0.00195789	0.00698672	1	1	1	0.000947296	0.0155811	1.26821e-06	69.4328	41.2121	89.2059
Lachnoclostridium	0.00545794	0.0170943	0.000156289	0	0.000384391	0.0108198	0.00384869	0.00983968	0.000838712	0.000504071	0.0012128	0.00129293	0.00115299	0.00170869	0.00188275	0.00173137	0.00254148	0.00181657	0.00120302	0.00214069	1	0.969697	1	0.121536	0.0467875	0.00406452	66.1791	53.3939	83.7941
Lacrimispora	7.73182e-05	0.00171362	1.40121e-05	0	8.26456e-05	0.00280123	0.00837529	0.00201409	0.000155298	7.9938e-05	0.000269563	0.000238237	0.000134151	0.000468882	0.000345325	0.000342661	0.000590248	0.000327334	0.000465795	0.0005163	1	0.939394	1	0.0860069	0.00207868	6.42913e-05	64.3582	50.1818	90.5
Anaerocolumna	0.000611504	0.00446682	2.8389e-05	0	2.84734e-05	0.000796442	0.00060723	0.00117662	0.000127776	5.82667e-05	0.00018199	0.00021176	0.000126014	0.000283635	0.000310611	0.000247395	0.000379194	0.000244385	0.000174721	0.000325064	1	0.969697	1	0.0287604	0.0287604	0.000359669	67.2687	49.2121	85.7059
Butyrivibrio	0.000666898	0.00470434	2.30136e-05	0	3.31309e-05	0.00158523	0.00163556	0.00213775	0.000149852	5.10077e-05	0.000249159	0.000356237	0.000125207	0.000456606	0.000509223	0.00040659	0.000659958	0.000401547	0.000273325	0.000564043	1	0.939394	1	0.0157881	0.0675907	0.000432039	68.9104	47.7879	83.8529
Pseudobutyrivibrio	0.00039299	0.00368516	3.23356e-06	0	1.57231e-05	0.00116038	0.000563907	0.00149792	7.72024e-05	2.08995e-05	0.000156555	0.000163313	6.24128e-05	0.000218841	0.00023165	0.000192475	0.000410495	0.000199004	0.000126807	0.000315054	1	0.969697	1	0.0228189	0.0228189	0.000224658	67.4478	48.4848	86.0588
Lachnoanaerobaculum	0.00161336	0.00783322	1.06163e-05	3.81936e-07	1.18914e-05	0.000362792	0.000320391	0.000435729	4.70169e-05	2.23901e-05	7.52622e-05	9.1899e-05	4.98681e-05	0.000101255	0.000140508	0.000101565	0.000159743	0.000108764	7.26356e-05	0.000131044	1	1	1	0.0141846	0.142026	0.00127681	69.7313	48.303	81.7353
Faecalibacterium	0.0132906	0.0306905	0.000141189	1.85413e-05	0.008887	0.286886	0.261001	0.2223	0.0162269	0.00318378	0.0328962	0.0444599	0.0332576	0.0891068	0.0782391	0.0811741	0.148803	0.0649041	0.0541775	0.0899852	1	1	1	0.382816	0.0277313	0.0158432	64.3881	57.1818	83.6471
Flavonifractor	0.000656927	0.00467612	1.2324e-05	5.92919e-07	0.000789861	0.0430684	0.0170854	0.0383111	0.00102302	8.75344e-05	0.00170289	0.00196617	0.00110415	0.0031653	0.0037131	0.00191182	0.00637327	0.00444614	0.00265203	0.00614971	1	1	1	0.0296666	0.0369109	0.000390183	67.9104	48.6667	84.9706
Ruminococcus	6.37073e-05	0.00166276	3.04786e-06	2.4305e-06	2.43114e-05	0.0647866	0.0373987	0.0286841	0.000136026	2.93089e-05	0.000335611	0.000517862	0.000103095	0.00142373	0.0050705	0.000563422	0.00929004	0.00587864	0.00174697	0.00532863	1	1	1	0.00101239	0.135117	6.5243e-05	71.3134	43.2424	83.5294
Ruthenibacterium	0.00288539	0.0113246	3.84296e-06	8.5071e-07	5.99517e-05	0.038453	0.00562171	0.0190331	0.000175	0.000171791	0.000751529	0.00067419	0.000602066	0.00165722	0.00224191	0.00203441	0.00419317	0.00226385	0.0013052	0.00330586	1	1	1	0.751883	0.00475353	0.00475353	61.7015	59.0909	87.0882
Acutalibacter	6.85884e-05	0.00171362	9.27611e-07	0	8.02673e-06	0.0010648	0.000367666	0.000722702	3.19698e-05	2.17155e-05	9.12404e-05	7.75937e-05	4.87414e-05	0.000129676	0.00012855	9.24726e-05	0.000285613	0.000126244	7.22057e-05	0.000200227	1	0.939394	1	0.0387425	0.00475492	4.24721e-05	65.5821	48.5152	89.7059
Romboutsia	0.0395642	0.0678638	9.12031e-07	0	1.46001e-05	0.00413003	0.00640056	0.00758969	3.29972e-05	1.66047e-05	7.30525e-05	0.000143572	5.25352e-05	0.000172892	0.000356161	0.000282969	0.000345258	0.000377787	0.000642757	0.000719939	1	0.939394	1	0.157265	0.157265	0.0332318	67.2239	55.5455	79.6471
Oscillibacter	1.59068e-06	0.000226455	3.39916e-05	1.04164e-06	0.000160338	0.0517391	0.00999439	0.0273291	0.000549484	0.000251097	0.00321594	0.00279155	0.00102196	0.00557799	0.0051173	0.00257515	0.0109994	0.0039111	0.00193224	0.00753129	1	1	1	0.0384494	0.000240918	1.3011e-06	63.8806	46.7879	94.7353
Dysosmobacter	3.36527e-07	0.000138638	2.19695e-05	8.5071e-07	0.000392728	0.0492565	0.00817736	0.0257644	0.000413046	8.53691e-05	0.00184253	0.00149454	0.000565362	0.00456112	0.00434249	0.00190408	0.00814515	0.00324971	0.00133408	0.00647281	1	1	1	0.0113309	0.000303132	1.93151e-07	64.9403	44.0303	95.3235
Flintibacter	1.00967e-06	0.000209995	4.41719e-07	5.6714e-07	9.45305e-05	0.00572945	0.00200807	0.0101433	0.000116518	5.17948e-05	0.000512188	0.000360536	0.000133817	0.000692138	0.000723324	0.000431669	0.00138413	0.000522426	0.000301349	0.00115432	1	1	1	0.0317985	0.000211612	7.8888e-07	63.9701	46.2424	95.0882
Massilistercora	0.000235368	0.00294869	9.01107e-06	0	3.1215e-05	0.009246	0.00313208	0.00550731	0.000205192	8.13853e-05	0.000364117	0.00036278	0.000166593	0.000802022	0.000699849	0.000512188	0.00141653	0.000836456	0.000542637	0.00126056	1	0.939394	1	0.0452902	0.010628	0.000145587	65.9851	49.4545	88
Intestinimonas	0.000242928	0.00297232	3.22455e-06	3.86687e-07	7.78104e-05	0.0144627	0.00333325	0.00842489	8.83631e-05	3.64753e-05	0.000318871	0.00029719	0.000101959	0.00122728	0.0015794	0.000720789	0.00235702	0.00126149	0.000516823	0.00170163	1	1	1	0.0413325	0.0120332	0.00014724	66.1493	49.303	87.8235
Monoglobus	4.7207e-05	0.00141932	6.18407e-07	0	2.11073e-05	0.00312814	0.00048992	0.00157188	4.79242e-05	1.68031e-05	9.89963e-05	0.000147166	4.42303e-05	0.000169062	0.000294967	0.000112839	0.000490473	0.000319904	9.52106e-05	0.000336555	1	0.939394	1	0.0019729	0.0642271	3.39216e-05	70.194	43.6667	85.3235
Eubacterium	0.00786338	0.0214531	7.74776e-05	4.64024e-07	0.000130608	0.00622058	0.00406488	0.00577137	0.000421089	0.000286803	0.00076378	0.000827076	0.000571176	0.00119303	0.00173759	0.00123604	0.00193137	0.00122471	0.00084383	0.00151846	1	1	1	0.0920794	0.0848269	0.00563091	66.9701	53.0606	82.5588
Christensenella	0.00572752	0.0175524	5.74235e-07	0	9.54619e-06	0.0032975	0.00226497	0.00273476	6.6858e-05	3.1832e-05	0.000129577	0.000163998	0.00012028	0.000299213	0.000383606	0.00022923	0.000631743	0.000368962	0.000261535	0.000466313	1	0.969697	1	0.0985024	0.0608823	0.00408979	66.6119	52.9697	83.3529
Phascolarctobacterium	0.00450677	0.0154096	1.43104e-06	5.8874e-07	0.000266188	0.0742185	0.0540963	0.0594982	1.58504e-05	1.1226e-05	0.00167383	0.00179554	0.00173964	0.0109514	0.0132471	0.0115165	0.0195929	0.00933187	0.00822035	0.0134306	1	1	1	0.497253	0.00752427	0.00752427	63.0597	57.4545	86
Veillonella	0.000338119	0.00343828	5.36308e-06	2.44901e-06	1.15039e-05	0.402157	0.489591	0.0136632	0.000454467	0.000291236	0.0001605	0.00209755	0.00292766	0.000277482	0.0131087	0.0323621	0.000767274	0.0180604	0.0517312	0.00104678	1	1	1	0.779557	0.00073657	0.00099884	74.5373	76.8485	44.5588
Paenibacillus	0.0017418	0.00826563	3.2322e-05	0	2.81761e-05	0.00264772	0.000971095	0.00179569	0.000148589	8.03584e-05	0.00024803	0.000257117	0.000173553	0.000468306	0.000536453	0.000546079	0.000989971	0.000409023	0.000309995	0.000623062	1	0.969697	1	0.164743	0.0127378	0.00152176	64.8657	53.3939	86.3824
Bacillus	0.0131987	0.0305758	4.54047e-05	3.02077e-06	0.00010448	0.00200745	0.00263589	0.00132147	0.000163486	7.4892e-05	0.000249013	0.000279244	0.00017587	0.000418286	0.000450903	0.000533153	0.000620396	0.000382839	0.00036092	0.000492153	1	1	1	0.220029	0.0519694	0.0116447	65.6119	55.4848	82.8824
Staphylococcus	0.0160676	0.0352167	9.04378e-06	3.81936e-06	1.52277e-05	0.00073154	0.00237697	0.000648831	5.81456e-05	2.71472e-05	8.61674e-05	0.000102806	8.22868e-05	0.000147935	0.000154813	0.000161462	0.000272174	0.000133599	0.000182002	0.000195218	1	1	1	0.345376	0.0371224	0.0175577	64.7612	56.9697	83.1176
Longibaculum	0.00282097	0.0112695	4.29486e-05	1.5983e-06	0.000422824	0.030641	0.00563624	0.0435133	0.00052521	0.000210828	0.0010373	0.00157569	0.000757223	0.0020084	0.00376801	0.00206521	0.00390919	0.00296385	0.00128081	0.00382952	1	1	1	0.0122478	0.241197	0.00277951	70.4478	48.6061	80.0294
Faecalitalea	0.00648231	0.018939	7.20002e-06	0	3.44522e-05	0.00321766	0.000976557	0.00178691	0.00017167	7.95301e-05	0.000215554	0.000269037	0.000201188	0.000409895	0.000532396	0.000422501	0.000734039	0.000457271	0.000271677	0.000568102	1	0.939394	1	0.07573	0.07573	0.00450842	67.6567	52.0606	82.1765
Rothia	0.0453064	0.0751588	2.2841e-06	0	1.28897e-05	0.0154916	0.00332246	0.00037003	3.56454e-05	4.75624e-05	2.94639e-05	8.45016e-05	0.000125569	6.16317e-05	0.000212575	0.000475552	0.000118978	0.000376068	0.000378333	8.32338e-05	1	0.939394	1	0.173746	0.195908	0.0390897	66.9851	79.9697	56.4118
Streptomyces	0.00505805	0.016389	0	0	8.39259e-06	0.00268223	0.000904064	0.00134027	3.8822e-05	2.04306e-05	0.000101822	0.000139276	5.72401e-05	0.000216204	0.000268104	0.000161601	0.000469415	0.000230122	0.000146183	0.000315652	0.985075	0.969697	1	0.112369	0.0477673	0.00369865	66.2761	53.1667	83.8235
Adlercreutzia	2.72207e-05	0.0010397	0	0	9.63939e-07	0.00127798	0.000371059	0.00269232	3.21236e-06	2.09655e-06	1.94434e-05	1.45905e-05	8.05191e-06	0.000188378	9.06069e-05	1.72446e-05	0.000404924	0.000114002	3.72792e-05	0.000380359	0.925373	0.878788	1	0.0874721	0.000866527	2.54028e-05	63.8358	49.7273	91.9706
Pseudomonas	0.00618859	0.0183548	6.95362e-06	0	2.93741e-05	0.00587332	0.00276209	0.00475907	0.000115605	5.00697e-05	0.000244831	0.000271819	0.000251472	0.000590079	0.00074483	0.000542812	0.00104908	0.000579185	0.000437056	0.000811698	1	0.969697	1	0.301071	0.0186524	0.0067788	64.4179	55.8788	84.8529
Acinetobacter	0.017022	0.036616	6.7594e-06	2.4305e-06	1.15805e-05	0.000762815	0.00045753	0.000930929	2.93022e-05	1.42769e-05	5.68034e-05	5.88169e-05	5.84202e-05	0.000104325	0.000147925	0.000130943	0.000236826	0.000108835	9.96273e-05	0.000177926	1	1	1	0.435754	0.0297912	0.0217524	64.2537	57.8182	83.2941
Burkholderia	0.00278567	0.0112072	2.39637e-06	0	5.53e-06	0.000528693	0.00024569	0.000691462	2.9277e-05	1.29651e-05	6.92482e-05	8.3034e-05	5.8341e-05	0.000140261	0.00014953	0.000123799	0.00021694	0.000106964	7.65123e-05	0.000169359	1	0.969697	1	0.159968	0.0196002	0.00232526	65.209	53.6061	85.5
Desulfovibrio	0.000278051	0.00311165	1.01693e-06	1.23729e-06	6.50589e-06	0.017576	0.00756072	0.0103469	6.82638e-05	1.13915e-05	0.000173499	0.000168696	0.000111961	0.00038221	0.000360767	0.000199434	0.00135979	0.00083282	0.000520563	0.00143787	1	1	1	0.04453	0.0123546	0.000170775	66.1045	49.5152	87.7059
Akkermansia	0.0107518	0.0265155	1.33864e-06	4.12466e-07	6.63939e-06	0.0833478	0.00963388	0.0227809	4.10701e-05	1.61157e-05	6.29467e-05	0.000100963	4.59077e-05	0.000154476	0.000733249	0.000171373	0.00030724	0.00654181	0.000463318	0.00142475	1	1	1	0.0135142	0.58782	0.0135142	71.6866	50.1212	76.1176

### Sheet: species
Supplementary table S6C Differential microbes at species level
	pvalue	kw.p.adjust	min_HCC	min_LC	min_NC	max_HCC	max_LC	max_NC	lower_HCC	lower_LC	lower_NC	median_HCC	median_LC	median_NC	upper_HCC	upper_LC	upper_NC	mean_HCC	mean_LC	mean_NC	occurrence_HCC	occurrence_LC	occurrence_NC	p_LC_HCC	p_NC_HCC	p_NC_LC	mean_rank_HCC	mean_rank_LC	mean_rank_NC
Phocaeicola_vulgatus	0.0458615	0.0995447	4.69722e-05	5.78229e-05	0.0076581	0.536221	0.389595	0.544229	0.0392681	0.00531987	0.0898875	0.205583	0.0910437	0.139668	0.289873	0.218029	0.246259	0.185958	0.121534	0.181066	1	1	1	0.0558305	0.934098	0.0558305	72.0299	52.9394	72.7059
Phocaeicola_dorei	0.00281427	0.0154538	6.33306e-05	1.22092e-05	0.00908594	0.301338	0.666776	0.166497	0.0125114	0.00666473	0.0208427	0.0237574	0.0168209	0.0323734	0.0332134	0.0291982	0.069767	0.0414017	0.0529992	0.0516884	1	1	1	0.119168	0.0275156	0.00210827	65.7761	52.9091	85.0588
Phocaeicola_salanitronis	0.0103541	0.0357509	2.0191e-05	0	0.000134671	0.00977021	0.0114096	0.0215737	0.000457367	0.000226606	0.000865647	0.000871769	0.00126541	0.00225772	0.00193649	0.00203986	0.00414082	0.00180436	0.00203819	0.00382575	1	0.969697	1	0.923505	0.0118903	0.0246621	61.3284	62.1212	84.8824
Bacteroides_sp.HF-5287	0.0247073	0.0643067	1.72932e-06	1.13953e-06	0.000598638	0.068934	0.029628	0.0945774	0.00136425	0.00088952	0.00206286	0.00266299	0.0018651	0.00527355	0.00589032	0.00453996	0.0101009	0.00629569	0.00482534	0.010222	1	1	1	0.318418	0.0600033	0.0250231	65.2687	57.0303	82.0588
Bacteroides_sp.A1C1	5.42316e-05	0.00190601	2.03312e-05	1.66046e-06	0.00248032	0.0789605	0.0978217	0.120523	0.00196572	0.000623311	0.00908201	0.00911925	1.00187	0.0143675	0.0173835	0.00908377	0.0249196	0.0145453	0.00868126	0.0220168	1	1	1	0.0114697	0.0114697	2.80513e-05	67.2687	46.3939	88.4412
Bacteroides_sp.CACC_737	3.28317e-05	0.00147659	1.31335e-05	1.23738e-06	0.00114491	0.0878438	0.0728358	0.109417	0.00128999	0.000325205	0.0051144	0.00597093	2.00187	0.00864708	0.0120963	0.0050152	0.0164642	0.0110556	0.00585657	0.01566	1	1	1	0.0100173	0.0113054	1.66089e-05	67.7612	45.3636	88.4706
Bacteroides_sp.PHL_2737	0.0353432	0.0838473	0	0	0.000886676	0.0621472	0.054165	0.0476117	0.00275851	0.00289065	0.00827413	0.0080187	0.0102123	0.0131675	0.0148114	0.0162039	0.0214579	0.0117462	0.0116364	0.0155981	0.970149	0.878788	1	0.653942	0.0322939	0.106065	61.2985	65	82.1471
Bacteroides_intestinalis	2.23659e-06	0.00059274	4.37022e-06	1.53022e-06	0.00115871	0.0361177	0.0419994	0.0277079	0.000714539	0.000191273	0.00277781	0.00153608	0.00178582	0.0061689	0.00457286	0.0032171	0.00934924	0.00405371	0.00476588	0.00716732	1	1	1	0.202413	3.47479e-05	5.9256e-06	61.3134	50.7879	95.9118
Bacteroides_uniformis	8.998e-06	0.000955048	9.66551e-05	7.84646e-06	0.00650133	0.293382	0.145625	0.223728	0.00446508	0.00110569	0.0352615	0.028387	0.010782	0.0550062	0.0666353	0.0164782	0.0865457	0.0479464	0.021301	0.0651864	1	1	1	0.00636698	0.00681184	4.30449e-06	67.7015	44.0909	89.8235
Bacteroides_helcogenes	0.000597235	0.00618378	3.27169e-06	0	0.000188019	0.00443369	0.00994281	0.00575762	0.0003139	8.83364e-05	0.000586971	0.000607565	1.01078	0.0011657	0.00137674	0.000968416	0.00247148	0.00100508	0.000925206	0.00178458	1	0.939394	1	0.0866999	0.0109436	0.000429262	65.4179	51.2727	87.3529
Bacteroides_heparinolyticus	0.000344035	0.00473003	3.07096e-06	0	8.48264e-05	0.00258739	0.00501655	0.00452451	0.000188146	7.03476e-05	0.000373233	0.000359689	2.01078	0.000874745	0.000952608	0.000769755	0.00182605	0.00062202	0.000603314	0.00120839	1	0.939394	1	0.133999	0.00417425	0.000311818	64.3433	51.9697	88.7941
Bacteroides_cellulosilyticus	1.52906e-05	0.00109659	3.31843e-06	7.16275e-07	0.000314186	0.0631617	0.0339304	0.0936933	0.00054106	0.000175915	0.00302228	0.00200872	3.01078	0.00721219	0.00482835	0.00247694	0.0109276	0.00515527	0.00404862	0.0105943	1	1	1	0.0919103	0.000507389	1.57076e-05	63.4925	49.5758	92.7941
Bacteroides_zoogleoformans	0.00428699	0.0201337	0	0	0.000103423	0.00233783	0.00399892	0.00402754	0.000166995	0.000126815	0.000277675	0.00035609	4.01078	0.000878387	0.000820844	0.000589599	0.00134969	0.000597677	0.000548602	0.00103078	0.985075	0.939394	1	0.291595	0.0140327	0.00477958	64.2537	55.5455	85.5
Parabacteroides_sp.CT06	0.0234571	0.0621192	0	0	0.000505016	0.0437936	0.0613428	0.0658047	0.000481729	0.000212336	0.00122473	0.00173869	0.000794585	0.00285126	0.00518674	0.00416067	0.00614612	0.00535108	0.00458219	0.00604978	0.985075	0.909091	1	0.267819	0.069415	0.0219837	65.6194	56.4697	81.9118
Paraprevotella_xylaniphila	0.00692008	0.0277609	2.29018e-06	0	6.29441e-05	0.0200829	0.0247363	0.0471586	0.000246687	0.000152214	0.000573676	0.000786261	0.000878846	0.00184226	0.0021325	0.00179122	0.00756613	0.0020752	0.00282899	0.00624679	1	0.969697	1	0.665738	0.00790781	0.00790781	62.5672	59	85.4706
Alistipes_dispar	0.0174	0.0506815	4.94724e-07	0	4.85288e-06	0.00390641	0.0411318	0.0192208	4.24207e-05	2.6603e-06	0.000129127	0.000148841	0.000194127	0.000645373	0.000635457	0.000475023	0.00120876	0.000485944	0.00172187	0.00133718	1	0.848485	1	0.712232	0.0182078	0.0182078	62.9851	59.9394	83.7353
Alistipes_finegoldii	0.0423722	0.0937376	3.6456e-06	5.53485e-07	0.000114517	0.0254701	0.0180272	0.0260855	0.000367197	0.000207087	0.00134301	0.00104904	0.000616431	0.00221059	0.00493846	0.00205605	0.00407281	0.00382326	0.00224504	0.00322001	1	1	1	0.174337	0.184307	0.0361134	67.9403	54.9697	78.7941
Alistipes_shahii	0.00462742	0.0212805	2.44959e-06	2.21394e-06	7.47483e-05	0.0476541	0.0414479	0.0496389	0.000100951	5.31797e-05	0.00220816	0.00142846	0.000278189	0.00678368	0.00950885	0.00432647	0.0112741	0.00815826	0.00573459	0.010012	1	1	1	0.207462	0.0224165	0.00420736	65.0149	54.6061	84.9118
Alistipes_communis	0.00147943	0.0102236	2.33692e-06	4.88369e-07	4.89776e-05	0.0417441	0.00891341	0.0181788	0.000215461	7.77958e-05	0.00039957	0.000668619	0.000309607	0.00426773	0.00286095	0.0021154	0.00762915	0.00311891	0.00169764	0.0048973	1	1	1	0.127417	0.0149407	0.00116738	65.2537	52.6667	86.3235
Alistipes_sp.dk3624	0.00019311	0.00351792	3.02331e-07	0	9.31505e-06	0.0160748	0.00347949	0.00768303	1.89528e-05	1.12217e-05	0.000106288	8.83408e-05	7.71932e-05	0.000608954	0.000288198	0.000250576	0.00150069	0.00061517	0.000304213	0.00137016	1	0.939394	1	0.445949	0.00051845	0.00051845	61.6269	55.3333	90.8824
Odoribacter_splanchnicus	0.0418238	0.0930255	7.52489e-06	2.11627e-06	9.44649e-05	0.0826063	0.0526297	0.0214059	0.000355927	7.18117e-05	0.00152026	0.00251723	0.00140812	0.00617509	0.00912574	0.00483827	0.0112967	0.00813642	0.00541983	0.00702443	1	1	1	0.13574	0.231947	0.0369188	68.4627	54.4848	78.2353
Barnesiella_viscericola	0.0234182	0.0620893	3.36517e-06	0	3.57983e-05	0.0022696	0.00713314	0.00343623	0.000108321	3.01715e-05	0.000255068	0.000301235	0.000260728	0.00063728	0.00076713	0.000643454	0.00105703	0.000508004	0.000610411	0.000781248	1	0.939394	1	0.391233	0.045239	0.0268251	64.7463	57.6667	82.4706
Duncaniella_dubosii	0.0215753	0.0588085	0	0	1.31785e-05	0.00150705	0.000430188	0.00101724	4.89698e-05	1.96871e-05	0.000106916	0.000135997	9.40457e-05	0.000189312	0.000265983	0.000250543	0.000412234	0.000182917	0.000148319	0.000282073	0.985075	0.909091	1	0.521289	0.0299643	0.0299643	63.9776	58.6818	83
Roseburia_intestinalis	0.000102865	0.00258112	3.72339e-05	5.05264e-06	0.0012454	0.0455937	0.0224876	0.0520176	0.00348352	0.000336462	0.00529477	0.00646837	0.00276508	0.00870745	0.0102548	0.00682029	0.0143939	0.00876429	0.00458531	0.0118995	1	1	1	0.00401646	0.0598274	6.86321e-05	69.7015	44.9091	85.0882
Roseburia_hominis	0.00099102	0.00805412	3.73665e-05	8.68039e-07	0.000320973	0.0382357	0.0300001	0.0374347	0.00170008	0.000427187	0.00267967	0.00372199	0.00161454	0.00512737	0.00822013	0.00433254	0.00839744	0.00583164	0.00353062	0.00819158	1	1	1	0.0129325	0.108011	0.000725159	69.5075	47.8182	82.6471
Lachnospira_eligens	0.00272397	0.0151373	1.51498e-05	2.75833e-06	0.000381785	0.175812	0.380875	0.255773	0.00181672	0.000226639	0.00410791	0.00937476	0.00152657	0.0210469	0.0396449	0.0150876	0.0587046	0.0277215	0.0325369	0.0401517	1	1	1	0.0366299	0.0893463	0.00186204	68.5522	49.9697	82.4412
Blautia_sp.SC05B48	6.09029e-05	0.00205867	3.78081e-05	2.57788e-06	0.000431729	0.0312346	0.00878645	0.0144603	0.00208511	0.000716838	0.0021643	0.00312636	0.00148515	0.00424565	0.00609881	0.00349727	0.00668105	0.00451367	0.002236	0.00497154	1	1	1	0.000626478	0.189725	7.97341e-05	71.9552	42.8182	82.6765
Blautia_sp.N6H1-15	0.0494831	0.104786	3.19104e-05	0	8.94509e-05	0.0106782	0.00213064	0.00121282	0.000191879	0.00016265	0.000268207	0.000315053	0.000258203	0.000388009	0.000478871	0.000410703	0.000566621	0.000562318	0.000339822	0.000459437	1	0.969697	1	0.186486	0.186486	0.043039	67.0597	56.1515	79.3824
Blautia_sp.LZLJ-3	0.00582029	0.0247304	2.65229e-06	0	1.30477e-05	0.000900973	0.00132738	0.000708993	5.17278e-05	3.17328e-05	8.3105e-05	0.000103728	6.19919e-05	0.000145365	0.000207548	0.000124946	0.000250811	0.000159745	0.00016583	0.000195958	1	0.939394	1	0.066406	0.066406	0.00400649	67.4925	52.0606	82.5
Blautia_sp.YL58	8.80845e-05	0.00239552	0	0	0	0.00308564	0.000945172	0.0010564	0	0	0	0	0	0.0003852	0.000365646	0	0.000541942	0.000249577	6.77252e-05	0.000337672	0.402985	0.151515	0.676471	0.0143524	0.0143524	4.67009e-05	67.2388	49.2121	85.7647
Blautia_hansenii	5.95085e-05	0.00202443	5.84333e-05	0	0.000125654	0.0259595	0.00399519	0.00211295	0.000331634	0.000133754	0.000539964	0.000536965	0.000276312	0.000901144	0.000973248	0.000650883	0.00136543	0.00115777	0.000564978	0.00100273	1	0.969697	1	0.0131636	0.0131636	3.08805e-05	67.6716	46.0909	87.9412
Anaerobutyricum_hallii	3.82347e-05	0.00161041	3.20221e-05	1.26316e-06	0.000417155	0.0114046	0.0101591	0.0101729	0.000961167	0.000386775	0.00202302	0.0019649	0.00086165	0.00291872	0.00292318	0.00191749	0.0033215	0.00239296	0.00145408	0.002881	1	1	1	0.00350597	0.0336825	2.2506e-05	69.2836	44.1515	86.6471
Enterocloster_clostridioformis	1.87049e-05	0.00116983	5.30021e-06	0	0.000248104	0.00705981	0.00534704	0.00703368	0.000576171	0.000260261	0.00122356	0.0010601	0.000760764	0.00184375	0.00186759	0.00153364	0.00321451	0.00144798	0.00108182	0.0023895	1	0.939394	1	0.0919416	0.000598465	1.87605e-05	63.5821	49.6667	92.5294
Anaerostipes_hadrus	1.10924e-06	0.000392448	4.36825e-05	1.08271e-06	0.000719175	0.0214839	0.012212	0.0713876	0.0012212	0.000212105	0.00258527	0.00243439	0.000733696	0.00399755	0.00427787	0.00177267	0.00606526	0.0035753	0.00167725	0.00666896	1	1	1	0.000831667	0.0104344	5.60699e-07	69.209	40.697	90.1471
Anaerostipes_rhamnosivorans	0.00177332	0.0113797	3.23248e-06	0	1.53599e-05	0.000974152	0.000440093	0.00145273	6.49339e-05	1.78018e-05	7.61004e-05	9.6983e-05	5.24237e-05	0.000119837	0.00019984	0.000116956	0.000192195	0.000163493	8.63617e-05	0.00019244	1	0.969697	1	0.010733	0.192973	0.00160596	70.2687	48.0606	80.9118
Clostridium_scindens	0.000193916	0.00351792	6.69703e-05	0	0.000154755	0.00596764	0.00110837	0.00689904	0.000260614	0.00015235	0.000408828	0.000425153	0.000272385	0.000602995	0.000688665	0.00051931	0.000949288	0.000623127	0.000354516	0.000869522	1	0.969697	1	0.0368179	0.011411	0.000115252	66.209	48.9697	88.0294
Lachnoclostridium_phocaeense	4.03104e-05	0.00165835	1.45047e-05	0	6.95986e-05	0.00201964	0.000990206	0.00177235	0.000150431	6.57953e-05	0.000225652	0.000258796	0.000125803	0.000445273	0.000438364	0.000314166	0.000732246	0.00035841	0.000214068	0.000523255	1	0.969697	1	0.0195305	0.00662302	2.18325e-05	66.3433	47.0606	89.6176
Lacrimispora_saccharolytica	0.00013311	0.00284844	7.70822e-06	0	4.23141e-05	0.00137835	0.00400531	0.00189442	9.32536e-05	4.15668e-05	0.000139345	0.000150822	9.06367e-05	0.000316002	0.000205808	0.00021025	0.000464927	0.00020489	0.000252694	0.000387769	1	0.939394	1	0.0726955	0.00394812	9.81746e-05	64.9104	50.0909	89.5
Lacrimispora_sphenoides	0.00185258	0.0117603	6.29919e-06	0	4.03322e-05	0.00142292	0.00436894	0.000361051	5.66003e-05	3.218e-05	8.9104e-05	8.31182e-05	4.94852e-05	0.000123463	0.00012126	0.000106915	0.000149463	0.000122269	0.000212991	0.000128239	1	0.939394	1	0.0967508	0.0244876	0.00132047	65.8955	52.1818	85.5294
Anaerocolumna_sp.CTTW	0.00307875	0.0162738	3.72978e-06	0	8.32409e-06	0.000350523	0.00028016	0.000586151	4.63277e-05	1.96312e-05	7.07964e-05	7.77918e-05	3.83743e-05	0.000106114	0.000126604	9.35645e-05	0.000142009	9.61346e-05	7.00213e-05	0.000126054	1	0.939394	1	0.0396945	0.0910385	0.00211474	68.5075	50.1818	82.3235
Butyrivibrio_fibrisolvens	0.000816788	0.00724207	3.44513e-06	0	1.24861e-05	0.000584732	0.000525746	0.00084219	6.27843e-05	2.03183e-05	9.89539e-05	0.000132029	5.56409e-05	0.00017576	0.000201447	0.000140552	0.000252512	0.000150522	0.000107492	0.0002144	1	0.939394	1	0.0222839	0.0571449	0.000511792	68.5075	48.3939	84.0588
Butyrivibrio_proteoclasticus	0.000289823	0.00428737	8.73313e-06	0	9.28202e-06	0.000512294	0.000702226	0.000680203	4.49525e-05	1.02533e-05	7.76102e-05	0.000112323	2.93597e-05	0.000132646	0.000156229	0.000121625	0.000241048	0.000125877	8.62852e-05	0.000170881	1	0.939394	1	0.00342884	0.140039	0.000258892	70.6418	45.4545	82.7059
Butyrivibrio_hungatei	0.00017581	0.00337421	4.54934e-06	0	1.133e-05	0.000548484	0.000523862	0.000675299	4.88597e-05	1.48629e-05	6.64755e-05	0.000101447	2.7403e-05	0.000147302	0.00015952	9.95392e-05	0.000232921	0.00012498	7.94038e-05	0.000178338	1	0.909091	1	0.00749618	0.0503691	0.0001092	69.1493	45.9697	85.1471
Pseudobutyrivibrio_xylanivorans	0.000383308	0.00497516	3.23248e-06	0	1.57233e-05	0.00116039	0.000563885	0.00149809	7.72029e-05	2.08997e-05	0.00015655	0.000163315	6.24138e-05	0.000218839	0.00023165	0.000192483	0.000410054	0.000198959	0.000126767	0.000314837	1	0.969697	1	0.0226047	0.0226047	0.00021881	67.4478	48.4545	86.0882
Lachnoanaerobaculum_umeaense	0.00155562	0.0104457	1.02745e-05	3.81937e-07	1.18916e-05	0.000362799	0.000320401	0.000435778	4.70174e-05	2.23903e-05	7.48161e-05	9.13579e-05	4.98694e-05	0.0001012	0.000140507	0.000101567	0.000159737	0.000108734	7.26153e-05	0.00013096	1	1	1	0.0138115	0.141545	0.00123185	69.7463	48.2424	81.7647
Faecalibacterium_prausnitzii	0.0132906	0.0423876	0.000141189	1.85413e-05	0.00888717	0.286883	0.261003	0.222303	0.0162268	0.00318381	0.0328952	0.0442811	0.0332582	0.0891076	0.0782388	0.0811765	0.148801	0.0648694	0.0541578	0.089952	1	1	1	0.382816	0.0277313	0.0158432	64.3881	57.1818	83.6471
Flavonifractor_plautii	0.000656927	0.00646243	1.2323e-05	5.92912e-07	0.000789013	0.0430691	0.0170858	0.0382738	0.00102303	8.75336e-05	0.00170274	0.00196624	0.00109247	0.00316521	0.00371315	0.00191187	0.00637276	0.00443979	0.00265163	0.00614689	1	1	1	0.0296666	0.0369109	0.000390183	67.9104	48.6667	84.9706
Ruminococcus_bicirculans	7.60044e-05	0.00225338	9.27536e-07	1.70727e-06	9.90963e-06	0.063792	0.0363831	0.0277751	6.32619e-05	1.05977e-05	0.000157228	0.000234522	4.43683e-05	0.000763807	0.00322396	0.000275651	0.00726966	0.00488649	0.00151099	0.00463479	1	1	1	0.00124323	0.129039	7.41703e-05	71.1493	43.5455	83.5588
Ruminococcus_champanellensis	0.000216912	0.00373528	4.39755e-07	0	5.02088e-06	0.0050076	0.000796241	0.00209476	1.40614e-05	5.72784e-06	5.55199e-05	7.50432e-05	2.9526e-05	0.000270787	0.000262611	0.00010685	0.000691189	0.000313768	0.000107713	0.000439841	1	0.939394	1	0.0361749	0.0126995	0.000128351	66.2985	49	87.8235
Ruminococcus_sp.JE7A12	1.30624e-05	0.00108316	1.19255e-06	0	5.58242e-06	0.0192075	0.00128824	0.000948597	2.91602e-05	6.0578e-06	5.89605e-05	6.2249e-05	1.52469e-05	0.000129886	0.000226254	4.33042e-05	0.00019846	0.000611231	8.51987e-05	0.000163476	1	0.939394	1	0.00016294	0.195703	2.20446e-05	72.6866	40.7273	83.2647
Ruthenibacterium_lactatiformans	0.00288035	0.0156941	3.84265e-06	8.50699e-07	5.99514e-05	0.0384511	0.00562176	0.0190315	0.000175001	0.00017179	0.00075152	0.000674205	0.000601729	0.00165718	0.00224195	0.00203444	0.00419365	0.00226355	0.00130481	0.0033042	1	1	1	0.747729	0.00470461	0.00470461	61.7164	59.0606	87.0882
Acutalibacter_muris	6.85884e-05	0.00216666	9.27536e-07	0	8.0268e-06	0.00106482	0.000367682	0.000722645	3.19698e-05	2.17156e-05	9.12377e-05	7.71368e-05	4.87422e-05	0.000129558	0.00012855	9.24741e-05	0.000285617	0.000126216	7.21765e-05	0.000200117	1	0.939394	1	0.0387425	0.00475492	4.24721e-05	65.5821	48.5152	89.7059
Romboutsia_ilealis	0.0222961	0.0600222	0	0	4.98785e-06	0.00373338	0.00585377	0.0070498	1.25187e-05	5.85359e-06	5.63463e-05	9.59362e-05	2.95309e-05	0.000142088	0.00029515	0.000154747	0.000291564	0.000319448	0.000559226	0.000653533	0.985075	0.939394	1	0.197852	0.0921605	0.0188698	66.2388	55.6061	81.5294
Oscillibacter_sp.PEA192	8.85544e-07	0.000392448	1.54509e-05	9.76738e-07	7.30281e-05	0.0389249	0.00741544	0.0254528	0.000363479	9.32083e-05	0.00220994	0.00125606	0.000715936	0.0043277	0.00349126	0.0017175	0.00592729	0.0026445	0.0012554	0.00510808	1	1	1	0.0343413	0.000173496	7.27338e-07	63.806	46.3333	95.3235
Oscillibacter_sp.NSJ-62	0.000229382	0.00384015	0	0	6.40182e-05	0.0103827	0.00234753	0.0130525	0.00013273	8.81398e-05	0.000598939	0.00057075	0.000273234	0.00129952	0.0016874	0.00101391	0.00323913	0.00109681	0.000604173	0.00213336	0.985075	0.969697	1	0.104421	0.00402269	0.000190072	64.5746	51.1667	89.1176
Oscillibacter_valericigenes	1.30441e-05	0.00108316	1.14177e-06	0	8.55531e-06	0.00243227	0.000486606	0.00107495	1.03015e-05	7.00135e-06	6.02144e-05	4.24122e-05	1.94214e-05	0.000189635	0.000167051	6.68184e-05	0.000411836	0.000168416	7.11087e-05	0.000286421	1	0.909091	1	0.0531761	0.000876604	1.01638e-05	64.2985	48.3333	92.4118
Dysosmobacter_welbionis	3.25263e-07	0.000287695	2.19692e-05	8.50699e-07	0.000392725	0.0492574	0.00817773	0.0257393	0.000412244	8.53635e-05	0.00184055	0.00148574	0.000565367	0.00456113	0.00434257	0.00188395	0.00814507	0.00324923	0.00133348	0.00647017	1	1	1	0.0112128	0.000298847	1.86481e-07	64.9403	44	95.3529
Flintibacter_sp.KGMB00164	1.00967e-06	0.000392448	4.41684e-07	5.67133e-07	9.45299e-05	0.00572955	0.00200816	0.0101438	0.00011652	5.17951e-05	0.000512143	0.000360536	0.000133819	0.000692122	0.000723339	0.000431684	0.00138424	0.000522276	0.000301155	0.00115391	1	1	1	0.0317985	0.000211612	7.8888e-07	63.9701	46.2424	95.0882
Massilistercora_timonensis	0.000240572	0.0039649	9.01035e-06	0	3.12153e-05	0.00924609	0.00313222	0.00550688	0.000205196	8.13398e-05	0.000364084	0.000362771	0.000166597	0.000800646	0.000699871	0.000507771	0.00141652	0.000836251	0.000542472	0.00125975	1	0.939394	1	0.0464815	0.0105122	0.000149625	65.9552	49.5152	88
Intestinimonas_butyriciproducens	0.000242928	0.0039649	3.22429e-06	3.86681e-07	7.78099e-05	0.014463	0.00333333	0.00842422	8.81914e-05	3.6475e-05	0.000317395	0.000297193	0.000101962	0.00122729	0.00157813	0.000713166	0.0023571	0.00126127	0.000516594	0.00170103	1	1	1	0.0413325	0.0120332	0.00014724	66.1493	49.303	87.8235
Monoglobus_pectinilyticus	4.93884e-05	0.00181195	6.18357e-07	0	2.11075e-05	0.00312521	0.0004899	0.00157176	4.78288e-05	1.67937e-05	9.89952e-05	0.000147174	4.42313e-05	0.000168979	0.000294979	0.000112842	0.000489263	0.000319827	9.51809e-05	0.000336398	1	0.939394	1	0.00203666	0.0644826	3.5433e-05	70.1791	43.7273	85.2941
Eubacterium_maltosivorans	0.000929488	0.00775596	0	0	1.44681e-05	0.000671649	0.00105906	0.000799814	3.52359e-05	2.86058e-05	9.40308e-05	8.42571e-05	6.56831e-05	0.000166375	0.000199653	0.000101165	0.000273439	0.000149853	0.000111962	0.000206898	0.985075	0.939394	1	0.101827	0.0131146	0.000691224	65.3881	51.8788	86.8235
Eubacterium_sp.NSJ-61	0.00606282	0.0253749	2.64182e-05	4.64018e-07	6.5899e-05	0.00395117	0.0023322	0.00396824	0.000221064	0.000106268	0.000328195	0.000482563	0.00035883	0.000638343	0.00121735	0.000595809	0.00118631	0.000786536	0.000446975	0.000908713	1	1	1	0.0348751	0.172327	0.00488247	69.2836	50.5455	80.4412
Eubacterium_cellulosolvens	0.00114174	0.00876876	5.80189e-06	0	1.60206e-05	0.00051348	0.00195348	0.000739107	4.5729e-05	2.09219e-05	6.7058e-05	8.30636e-05	3.90314e-05	0.000124883	0.000139137	0.000113435	0.000173906	0.000109823	0.000120384	0.000163285	1	0.939394	1	0.0361787	0.0464441	0.000703596	67.9552	49.3333	84.2353
Clostridium_sp.SY8519	5.2527e-05	0.00189633	4.59351e-06	0	2.19333e-05	0.00132163	0.000261149	0.00117857	6.3793e-05	2.75718e-05	0.000118785	0.000124467	9.92034e-05	0.000255425	0.00029174	0.000182964	0.000448793	0.000215119	0.000103735	0.000329721	1	0.939394	1	0.0193537	0.00819823	2.83701e-05	66.4925	47.1818	89.2059
Christensenella_minuta	0.00822935	0.0309519	5.74189e-07	0	4.12901e-06	0.001951	0.00194666	0.00161462	5.05966e-05	1.81099e-05	8.5114e-05	0.000125944	5.96329e-05	0.000227159	0.000309372	0.000128238	0.000512108	0.000282113	0.000219182	0.000345478	1	0.969697	1	0.0674511	0.119014	0.0060415	68.3433	51.7879	81.0882
Phascolarctobacterium_faecium	0.00457581	0.0211164	1.43105e-06	5.88741e-07	0.000266183	0.0742221	0.0540922	0.0594991	1.58504e-05	1.12262e-05	0.00167386	0.00179556	0.00173965	0.010922	0.0132472	0.0115167	0.0195927	0.00932785	0.00822008	0.0134241	1	1	1	0.496108	0.00765187	0.00765187	63.0746	57.4545	85.9706
Veillonella_parvula	0.000186094	0.00344111	2.76186e-06	8.2492e-07	4.68401e-06	0.116222	0.213753	0.00516652	0.000199115	0.000176383	5.87451e-05	0.000781579	0.000921367	0.000124878	0.00579491	0.0148173	0.000351126	0.00786244	0.0166612	0.000430146	1	1	1	0.872928	0.000352207	0.00081654	75.1642	76.4848	43.6765
Veillonella_sp.T1-7	0.0208057	0.0571807	0	0	1.44866e-06	0.0325318	0.0436952	0.00160566	4.3787e-05	2.01502e-05	1.91916e-05	0.000197919	0.00048193	4.86344e-05	0.000907953	0.00406219	0.000200362	0.0016799	0.0056108	0.000206764	0.985075	0.969697	1	0.928074	0.0285929	0.0311367	72.694	73.4394	51.5
Veillonella_atypica	0.00153045	0.0103735	5.78063e-07	8.76478e-07	2.07642e-06	0.191284	0.297076	0.00561448	4.24772e-05	2.79282e-05	1.62034e-05	0.000140193	0.000117914	3.3159e-05	0.00146941	0.00832936	9.97729e-05	0.00600702	0.0197948	0.00025418	1	1	1	0.776449	0.00301079	0.00308827	73.7463	76.0909	46.8529
Veillonella_dispar	0.00438101	0.0204821	1.57362e-06	6.96027e-07	1.88326e-06	0.0601063	0.0889286	0.00107161	4.28658e-05	2.15876e-05	1.32568e-05	0.000196638	0.000223444	3.93806e-05	0.000856329	0.00374189	0.000149283	0.00239147	0.00937968	0.000133197	1	1	1	0.730159	0.0062795	0.0062795	72.9701	75.8182	48.6471
Streptococcus_sp.HSISM1	0.00153519	0.0103822	0	4.86102e-07	8.80621e-07	0.0175076	0.0586531	0.000394958	1.38907e-05	1.20828e-05	4.78038e-06	4.38761e-05	0.000239067	1.62929e-05	0.000297258	0.00275303	5.93147e-05	0.000505527	0.00338877	4.95708e-05	0.985075	1	1	0.0766671	0.0270415	0.0010362	68.806	83.4242	49.4706
Streptococcus_sp.LPB0220	0.00167833	0.0109607	0	0	1.18818e-06	0.0212819	0.0644759	0.000443955	1.59165e-05	1.52603e-05	6.06025e-06	5.24087e-05	0.000280962	1.62212e-05	0.000350999	0.00169075	6.28464e-05	0.000610243	0.00371917	5.61031e-05	0.985075	0.969697	1	0.0908378	0.0241945	0.00117865	69.0522	83.0152	49.3824
Streptococcus_parasanguinis	0.00898818	0.0327387	1.11319e-06	1.63191e-06	1.83463e-06	0.0155989	0.0531791	0.000814487	2.22511e-05	2.83465e-05	1.44384e-05	8.34152e-05	0.00034863	5.0443e-05	0.000356621	0.00309949	0.0001059	0.000626032	0.00487004	0.000109351	1	1	1	0.0817376	0.106268	0.00652434	66.9403	82.8182	53.7353
Streptococcus_mitis	0.0121862	0.0398966	7.78372e-07	4.64018e-07	2.86257e-06	0.00153592	0.00352928	0.000270364	2.04333e-05	5.08774e-05	1.65358e-05	5.32249e-05	0.000136964	3.81977e-05	0.000120426	0.000600424	7.66239e-05	0.00015435	0.000473277	6.86913e-05	1	1	1	0.0294289	0.340655	0.0130363	64.7313	84	56.9412
Streptococcus_pasteurianus	0.00615963	0.0256555	8.30366e-06	0	1.89935e-05	0.00127606	0.000497747	0.00429387	6.34754e-05	4.19232e-05	0.000118953	0.000159116	0.000135071	0.000211696	0.000263812	0.000206523	0.000427979	0.000241507	0.000136823	0.000411594	1	0.939394	1	0.0906183	0.07052	0.00435617	66.8209	52.8485	83.0588
Streptococcus_australis	0.00706694	0.0281564	8.39199e-07	0	9.75877e-07	0.00246075	0.00432175	0.000293927	9.38571e-06	2.05927e-05	8.62989e-06	2.64831e-05	0.000104307	1.91641e-05	8.93719e-05	0.000231936	3.79848e-05	0.000100329	0.00041914	3.25395e-05	1	0.939394	1	0.0457503	0.151639	0.00545614	66.0746	83.9394	54.3529
Enterococcus_saigonensis	0.000115876	0.00268516	0	0	1.87622e-05	0.00100235	0.000314927	0.000907902	2.65146e-05	1.04687e-05	5.8142e-05	7.43057e-05	3.86421e-05	0.000127889	0.000162329	9.32171e-05	0.000256422	0.000116558	6.21897e-05	0.000196183	0.985075	0.939394	1	0.0186497	0.0156317	6.28466e-05	66.9701	47.5455	87.9118
Erysipelatoclostridium_ramosum	0.0204493	0.0566707	1.6216e-06	0	3.96656e-06	0.0167516	0.0425532	0.00180378	2.70293e-05	2.10752e-05	1.88687e-05	8.68086e-05	0.000143995	4.40927e-05	0.000905004	0.00195732	0.000102327	0.00173417	0.00263992	0.000147188	1	0.969697	1	0.604267	0.0238519	0.0238519	71.4478	75.7273	51.7353
Longibaculum_sp.KGMB06250	0.00280306	0.0154474	4.29491e-05	1.59828e-06	0.000422828	0.0305978	0.0056363	0.0433119	0.000525212	0.00021071	0.00103729	0.00157574	0.000757201	0.00200838	0.00376805	0.00206506	0.00389955	0.00296254	0.00128032	0.00382255	1	1	1	0.0123134	0.239026	0.00274887	70.4328	48.6061	80.0588
Faecalitalea_cylindroides	0.00648231	0.026404	7.19945e-06	0	3.44525e-05	0.0032177	0.000976601	0.00178686	0.000171444	7.95268e-05	0.000215529	0.00026904	0.000201189	0.000409549	0.000532406	0.000422468	0.000733251	0.000457142	0.000271566	0.000567793	1	0.939394	1	0.07573	0.07573	0.00450842	67.6567	52.0606	82.1765
Bifidobacterium_pseudocatenulatum	0.000122434	0.00276492	0	0	2.08187e-06	0.0467066	0.0176379	0.0446033	1.36209e-05	3.55668e-06	5.27502e-05	0.000174475	1.39022e-05	0.000340287	0.0012149	7.37698e-05	0.00116798	0.00191357	0.000623669	0.00240382	0.985075	0.939394	1	0.00151436	0.15127	0.000125055	71.209	44.0606	82.9412
Bifidobacterium_catenulatum	0.000130169	0.00282872	1.06004e-06	0	1.98428e-06	0.00666925	0.00222253	0.00476163	2.24763e-05	6.13144e-06	4.31472e-05	7.72108e-05	2.23776e-05	0.000111711	0.000189067	6.69103e-05	0.000216844	0.000309717	0.000102347	0.000333796	1	0.909091	1	0.00115951	0.193816	0.000156434	71.6418	43.8788	82.2647
Adlercreutzia_equolifaciens	2.31446e-05	0.00129293	0	0	0	0.00100957	0.000294987	0.00220809	1.13235e-06	5.47452e-07	1.1926e-05	5.02404e-06	3.01011e-06	0.000145614	5.76721e-05	1.15481e-05	0.000303629	8.6116e-05	2.76991e-05	0.000300795	0.880597	0.757576	0.970588	0.155531	0.000361191	3.24771e-05	62.7761	51.0606	92.7647
Campylobacter_coli	0.00141923	0.00997599	4.04025e-06	0	2.14048e-05	0.00133388	0.000968072	0.00111554	7.25868e-05	3.92635e-05	0.000119294	0.000126161	9.20209e-05	0.000203352	0.000224963	0.000156197	0.000361469	0.000210254	0.000139591	0.000296264	1	0.939394	1	0.0451079	0.0442856	0.000886812	67.0597	50.5152	84.8529
Akkermansia_muciniphila	0.00951995	0.0339532	1.33863e-06	4.1246e-07	6.63945e-06	0.0828559	0.00956555	0.022774	3.95299e-05	1.52113e-05	6.1346e-05	9.87727e-05	4.50145e-05	0.000152128	0.000688096	0.000149356	0.000281281	0.00652202	0.000457668	0.00141654	1	1	1	0.0125323	0.570592	0.0125323	71.6866	49.9091	76.3235
