## Supplemental Table S1-15 for "Integrated microbiome and metabolome analysis reveals the interaction between intestinal flora and serum metabolites as potential biomarkers in hepatocellular carcinoma patients": supplementary table S7-Wilcoxon rank-sum test at phylum level.xlsx

### Sheet: HCCvs.NC
Supplementary table S7A Wilcoxon rank-sum test in HCC vs. NC at phylum level
HCC vs. NC	pvalue	p.adjust	median_HCC	median_NC	mean_HCC	mean_NC	rank.mean_HCC	rank.mean_NC	rank.median_HCC	rank.median_NC	occ_HCC	occ_NC	left	right
Cyanobacteria	0.0368285	0.127114	0.00014735	0.000212128	0.000219643	0.000296744	46.6567	59.5588	44	62	1	1	-0.000153106	4.47307e-05
Euryarchaeota	0.0168718	0.0974631	7.1324e-05	0.000111857	0.00105201	0.000259975	46.0299	60.7941	44	63.5	1	1	-5.18778e-05	1.12166e-05
Uroviricota	0.0469168	0.140978	0.0001741	0.000486835	0.00119863	0.00120699	46.8657	59.1471	46	64.5	1	1	-0.000453866	-5.7519e-06

### Sheet: HCCvs.LC
Supplementary table S7B Wilcoxon rank-sum test in HCC vs. LC at phylum level
HCC vs. LC	pvalue	p.adjust	median_HCC	median_LC	mean_HCC	mean_LC	rank.mean_HCC	rank.mean_LC	rank.median_HCC	rank.median_LC	occ_HCC	occ_LC	left	right
Verrucomicrobia	0.0217643	0.10843	0.000120855	9.31262e-05	0.00658087	0.000489546	55.1791	41	55	41	1	1	-1.02182e-06	0.000129962

### Sheet: LCvs.NC
Supplementary table S7C Wilcoxon rank-sum test in LC vs. NC at phylum level
LC vs. NC	pvalue	kw.p.adjust	min_LC	min_NC	max_LC	max_NC	lower_LC	lower_NC	median_LC	median_NC	upper_LC	upper_NC	mean_LC	mean_NC	rank.mean_LC	rank.mean_NC	rank.median_LC	rank.median_NC	occurrence_LC	occurrence_NC
Cyanobacteria	0.0385375	0.0625815	4.30545e-06	1.56899e-05	0.00153666	0.00111817	4.43026e-05	0.0001344	0.000108032	0.000212128	0.000340435	0.000419895	0.000220048	0.000296744	29	38.8529	24	37.5	1	1
Spirochaetes	0.00516844	0.0168836	2.47473e-06	2.2131e-05	0.000483719	0.000739875	3.28812e-05	9.18038e-05	7.14499e-05	0.000175185	0.000247178	0.000311405	0.000137141	0.00024331	27.303	40.5	23	38.5	1	1
Verrucomicrobia	0.0112631	0.0250861	7.63871e-07	1.14619e-05	0.00967172	0.0228524	2.33857e-05	7.99858e-05	9.31262e-05	0.000192092	0.000196377	0.000398592	0.000489546	0.00146916	27.9091	39.9118	27	41.5	1	1
Euryarchaeota	0.00230498	0.00941199	0	1.60691e-05	0.00120364	0.00272534	1.95663e-05	6.65824e-05	3.66988e-05	0.000111857	0.000118506	0.00018163	0.00011392	0.000259975	26.7273	41.0588	23	41.5	0.969697	1
