## Supplemental Table S1-15 for "Integrated microbiome and metabolome analysis reveals the interaction between intestinal flora and serum metabolites as potential biomarkers in hepatocellular carcinoma patients": supplementary table S8-Wilcoxon rank-sum test at genus level.xlsx

### Sheet: HCC vs. NC
Supplementary table S8A Wilcoxon rank-sum test in HCC vs. NC at genus level
HCC vs. NC	pvalue	kw.p.adjust	min_HCC	min_NC	max_HCC	max_NC	lower_HCC	lower_NC	median_HCC	median_NC	upper_HCC	upper_NC	mean_HCC	mean_NC	rank.mean_HCC	rank.mean_NC	rank.median_HCC	rank.median_NC	occurrence_HCC	occurrence_NC
Tannerella	0.0331074	0.0901415	1.4292e-06	2.13716e-05	0.00157447	0.00112685	4.65475e-05	8.48634e-05	0.000103051	0.000199827	0.000268535	0.000379786	0.00021046	0.000278752	46.5672	59.7353	43	62.5	1	1
Paraprevotella	0.00390973	0.0339347	2.2902e-06	6.29444e-05	0.0201018	0.0472009	0.000246689	0.000573665	0.000786256	0.00184304	0.00213293	0.00758483	0.00207615	0.00624887	45	62.8235	44	66.5	1	1
Alistipes	0.0477189	0.113585	5.05245e-05	0.000500474	0.163082	0.180336	0.00205068	0.00931547	0.0113632	0.0349967	0.0420087	0.0647465	0.0314748	0.0424849	46.8806	59.1176	43	63.5	1	1
Barnesiella	0.0238129	0.07497	3.36519e-06	3.57987e-05	0.00226956	0.00343664	0.000110043	0.000255049	0.000301232	0.000637249	0.000767092	0.001057	0.00050826	0.000781466	46.2985	60.2647	47	64.5	1	1
Duncaniella	0.0175434	0.0635394	0	1.32398e-05	0.00150712	0.00101727	4.89693e-05	0.00011662	0.000146801	0.000211858	0.000268029	0.000412248	0.000193999	0.000289324	46.0597	60.7353	46	61.5	0.985075	1
Flavobacterium	0.0461262	0.111828	5.35951e-06	1.44756e-05	0.00158784	0.00127977	4.74541e-05	9.41909e-05	0.000127189	0.000209614	0.000362094	0.000498156	0.000238111	0.000365278	46.8507	59.1765	43	60	1	1
Capnocytophaga	0.0337042	0.0911349	0	1.56867e-05	0.00106773	0.000789036	2.29638e-05	3.047e-05	6.80208e-05	0.000105454	0.000184964	0.000265553	0.000135088	0.000209329	46.5821	59.7059	45	62	0.985075	1
Chryseobacterium	0.0331074	0.0901415	1.15436e-05	3.09838e-05	0.00234141	0.00133744	6.10459e-05	0.000132702	0.000123407	0.000238687	0.000362771	0.000560808	0.000273047	0.000370944	46.5672	59.7353	42	61.5	1	1
Hymenobacter	0.0159067	0.0605729	1.6216e-06	4.22807e-06	0.00131619	0.00126541	2.91017e-05	7.417e-05	0.000105847	0.000191906	0.000308501	0.000447776	0.000205978	0.000364031	45.9851	60.8824	44	64.5	1	1
Mucilaginibacter	0.0141211	0.0578631	6.04663e-07	1.03444e-05	0.00121964	0.000774374	2.418e-05	4.24202e-05	7.00786e-05	0.000159829	0.000167309	0.000277662	0.000131828	0.000223556	45.8955	61.0588	44	67.5	1	1
Pedobacter	0.00399992	0.0343381	4.39755e-07	1.61856e-05	0.000830913	0.000769644	2.21783e-05	4.66118e-05	5.43928e-05	0.000137256	0.000154632	0.000336715	0.000113366	0.000215321	45.0149	62.7941	43	66.5	1	1
Anaerobutyricum	0.0286499	0.0827372	3.20246e-05	0.000417157	0.0114045	0.0102202	0.000961161	0.00202303	0.00197036	0.00291882	0.00292324	0.0033235	0.00239373	0.0028836	46.4478	59.9706	42	67.5	1	1
Anaerostipes	0.0110724	0.0522364	6.5507e-05	0.000747609	0.0216469	0.0719567	0.00159379	0.00279156	0.00272244	0.00415616	0.00453841	0.00644718	0.003927	0.00698672	45.7164	61.4118	42	63.5	1	1
Lachnoclostridium	0.0319407	0.0883431	0.000156289	0.000384391	0.0108198	0.00983968	0.000838712	0.0012128	0.00129293	0.00170869	0.00188275	0.00254148	0.00181657	0.00214069	46.5373	59.7941	44	60.5	1	1
Lacrimispora	0.000554218	0.018525	1.40121e-05	8.26456e-05	0.00280123	0.00201409	0.000155298	0.000269563	0.000238237	0.000468882	0.000345325	0.000590248	0.000327334	0.0005163	43.8209	65.1471	42	75.5	1	1
Anaerocolumna	0.0165445	0.0617373	2.8389e-05	2.84734e-05	0.000796442	0.00117662	0.000127776	0.00018199	0.00021176	0.000283635	0.000310611	0.000379194	0.000244385	0.000325064	46.0149	60.8235	43	66.5	1	1
Pseudobutyrivibrio	0.0172047	0.0627113	3.23356e-06	1.57231e-05	0.00116038	0.00149792	7.72024e-05	0.000156555	0.000163313	0.000218841	0.00023165	0.000410495	0.000199004	0.000315054	46.0448	60.7647	45	63	1	1
Faecalibacterium	0.0165445	0.0617373	0.000141189	0.008887	0.286886	0.2223	0.0162269	0.0328962	0.0444599	0.0891068	0.0782391	0.148803	0.0649041	0.0899852	46.0149	60.8235	45	70	1	1
Flavonifractor	0.026622	0.0793045	1.2324e-05	0.000789861	0.0430684	0.0383111	0.00102302	0.00170289	0.00196617	0.0031653	0.0037131	0.00637327	0.00444614	0.00614971	46.3881	60.0882	46	63.5	1	1
Ruthenibacterium	0.00179318	0.0270873	3.84296e-06	5.99517e-05	0.038453	0.0190331	0.000175	0.000751529	0.00067419	0.00165722	0.00224191	0.00419317	0.00226385	0.00330586	44.5075	63.7941	41	63	1	1
Acutalibacter	0.00233877	0.0310913	9.27611e-07	8.02673e-06	0.0010648	0.000722702	3.19698e-05	9.12404e-05	7.75937e-05	0.000129676	0.00012855	0.000285613	0.000126244	0.000200227	44.6716	63.4706	42	68	1	1
Oscillibacter	0.000105716	0.0114035	3.39916e-05	0.000160338	0.0517391	0.0273291	0.000549484	0.00321594	0.00279155	0.00557799	0.0051173	0.0109994	0.0039111	0.00753129	42.9403	66.8824	41	70.5	1	1
Dysosmobacter	0.000108881	0.0114035	2.19695e-05	0.000392728	0.0492565	0.0257644	0.000413046	0.00184253	0.00149454	0.00456112	0.00434249	0.00814515	0.00324971	0.00647281	42.9552	66.8529	39	68.5	1	1
Flintibacter	9.11507e-05	0.0114035	4.41719e-07	9.45305e-05	0.00572945	0.0101433	0.000116518	0.000512188	0.000360536	0.000692138	0.000723324	0.00138413	0.000522426	0.00115432	42.8657	67.0294	39	66	1	1
Massilistercora	0.00348589	0.0329647	9.01107e-06	3.1215e-05	0.009246	0.00550731	0.000205192	0.000364117	0.00036278	0.000802022	0.000699849	0.00141653	0.000836456	0.00126056	44.9254	62.9706	42	70	1	1
Intestinimonas	0.00809211	0.0457722	3.22455e-06	7.78104e-05	0.0144627	0.00842489	8.83631e-05	0.000318871	0.00029719	0.00122728	0.0015794	0.00235702	0.00126149	0.00170163	45.4925	61.8529	41	64.5	1	1
Christensenella	0.0416145	0.10328	5.74235e-07	9.54619e-06	0.0032975	0.00273476	6.6858e-05	0.000129577	0.000163998	0.000299213	0.000383606	0.000631743	0.000368962	0.000466313	46.7612	59.3529	46	63.5	1	1
Phascolarctobacterium	0.00409199	0.0345619	1.43104e-06	0.000266188	0.0742185	0.0594982	1.58504e-05	0.00167383	0.00179554	0.0109514	0.0132471	0.0195929	0.00933187	0.0134306	45.0299	62.7647	43	62.5	1	1
Veillonella	9.11507e-05	0.0114035	5.36308e-06	1.15039e-05	0.402157	0.0136632	0.000454467	0.0001605	0.00209755	0.000277482	0.0131087	0.000767274	0.0180604	0.00104678	59.1343	34.9706	64	31	1	1
Enterococcus	0.0182383	0.0648191	7.91483e-05	9.67501e-05	0.275592	0.00233926	0.0001737	0.000247836	0.000293335	0.000503424	0.000489812	0.000644934	0.00466249	0.000593612	46.0896	60.6765	43	68.5	1	1
Paenibacillus	0.00611359	0.0404367	3.2322e-05	2.81761e-05	0.00264772	0.00179569	0.000148589	0.00024803	0.000257117	0.000468306	0.000536453	0.000989971	0.000409023	0.000623062	45.2985	62.2353	44	66	1	1
Bacillus	0.0242624	0.0753285	4.54047e-05	0.00010448	0.00200745	0.00132147	0.000163486	0.000249013	0.000279244	0.000418286	0.000450903	0.000620396	0.000382839	0.000492153	46.3134	60.2353	45	65.5	1	1
Staphylococcus	0.0159067	0.0605729	9.04378e-06	1.52277e-05	0.00073154	0.000648831	5.81456e-05	8.61674e-05	0.000102806	0.000147935	0.000154813	0.000272174	0.000133599	0.000195218	45.9851	60.8824	43	64.5	1	1
Corynebacterium	0.0416145	0.10328	5.34944e-06	5.97876e-06	0.00100816	0.00079166	3.00454e-05	5.2027e-05	7.6751e-05	0.000131483	0.000179562	0.000309266	0.000125719	0.000192337	46.7612	59.3529	47	62.5	1	1
Schaalia	0.0349256	0.0930284	3.55105e-06	1.59069e-05	0.00155012	0.000534019	4.49273e-05	6.35535e-05	6.65719e-05	0.000108392	0.000132061	0.00017569	0.000127202	0.000146625	46.6119	59.6471	43	59.5	1	1
Streptomyces	0.0297128	0.0850253	0	8.39259e-06	0.00268223	0.00134027	3.8822e-05	0.000101822	0.000139276	0.000216204	0.000268104	0.000469415	0.000230122	0.000315652	46.4776	59.9118	46	62.5	0.985075	1
Adlercreutzia	0.000539231	0.0184159	0	9.63939e-07	0.00127798	0.00269232	3.21236e-06	1.94434e-05	1.45905e-05	0.000188378	9.06069e-05	0.000404924	0.000114002	0.000380359	43.806	65.1765	41	74.5	0.925373	1
Salmonella	0.0349256	0.0930284	8.95212e-06	1.6241e-05	0.00915097	0.00157582	7.16327e-05	0.000152415	0.000157147	0.000332821	0.00037297	0.000607814	0.000547021	0.000417896	46.6119	59.6471	43	62.5	1	1
Citrobacter	0.0149905	0.0590226	1.01971e-05	1.75329e-05	0.0069615	0.0315962	5.8197e-05	0.000126398	0.000140924	0.00027524	0.000325339	0.000567809	0.000360051	0.00153659	45.9403	60.9706	43	63.5	1	1
Pseudomonas	0.00977965	0.0498826	6.95362e-06	2.93741e-05	0.00587332	0.00475907	0.000115605	0.000244831	0.000271819	0.000590079	0.00074483	0.00104908	0.000579185	0.000811698	45.6269	61.5882	43	64.5	1	1
Acinetobacter	0.0141211	0.0578631	6.7594e-06	1.15805e-05	0.000762815	0.000930929	2.93022e-05	5.68034e-05	5.88169e-05	0.000104325	0.000147925	0.000236826	0.000108835	0.000177926	45.8955	61.0588	43	64.5	1	1
Burkholderia	0.011774	0.0536644	2.39637e-06	5.53e-06	0.000528693	0.000691462	2.9277e-05	6.92482e-05	8.3034e-05	0.000140261	0.00014953	0.00021694	0.000106964	0.000169359	45.7612	61.3235	45	65.5	1	1
Desulfovibrio	0.00559923	0.0394457	1.01693e-06	6.50589e-06	0.017576	0.0103469	6.82638e-05	0.000173499	0.000168696	0.00038221	0.000360767	0.00135979	0.00083282	0.00143787	45.2388	62.3529	42	68	1	1

### Sheet: HCC vs. LC
Supplementary table S8B Wilcoxon rank-sum test in HCC vs. LC at genus level
HCC vs. LC	pvalue	kw.p.adjust	min_HCC	min_LC	max_HCC	max_LC	lower_HCC	lower_LC	median_HCC	median_LC	upper_HCC	upper_LC	mean_HCC	mean_LC	rank.mean_HCC	rank.mean_LC	rank.median_HCC	rank.median_LC	occurrence_HCC	occurrence_LC
Roseburia	0.00378482	0.204848	7.46064e-05	6.18698e-06	0.0629168	0.037222	0.0061116	0.000772397	0.0112486	0.00529326	0.0170276	0.013687	0.0145989	0.00812076	56.403	38.5152	58	32	1	1
Lachnospira	0.0201373	0.214638	1.5151e-05	2.75836e-06	0.17581	0.380902	0.00181909	0.000226641	0.00937477	0.00152669	0.0396424	0.0150873	0.0277272	0.0325387	55.2388	40.8788	56	32	1	1
Blautia	0.000570319	0.204848	0.000647384	2.57791e-06	0.0505668	0.0124397	0.00382382	0.00205603	0.00563069	0.00259318	0.00934643	0.00630722	0.00747007	0.00394983	57.5224	36.2424	56	26	1	1
Anaerobutyricum	0.00183648	0.204848	3.20246e-05	1.26318e-06	0.0114045	0.0101599	0.000961161	0.000386785	0.00197036	0.00086163	0.00292324	0.00191746	0.00239373	0.00145455	56.8507	37.6061	59	30	1	1
Anaerostipes	0.000399146	0.204848	6.5507e-05	1.08272e-06	0.0216469	0.0122449	0.00159379	0.000567364	0.00272244	0.00107397	0.00453841	0.00208425	0.003927	0.00195789	57.7164	35.8485	59	28	1	1
Lacrimispora	0.0477879	0.243522	1.40121e-05	0	0.00280123	0.00837529	0.000155298	7.9938e-05	0.000238237	0.000134151	0.000345325	0.000342661	0.000327334	0.000465795	54.5373	42.303	55	30	1	0.939394
Anaerocolumna	0.0197476	0.214638	2.8389e-05	0	0.000796442	0.00060723	0.000127776	5.82667e-05	0.00021176	0.000126014	0.000310611	0.000247395	0.000244385	0.000174721	55.2537	40.8485	56	33	1	0.969697
Butyrivibrio	0.00849665	0.214638	2.30136e-05	0	0.00158523	0.00163556	0.000149852	5.10077e-05	0.000356237	0.000125207	0.000509223	0.00040659	0.000401547	0.000273325	55.8657	39.6061	57	29	1	0.939394
Pseudobutyrivibrio	0.0161984	0.214638	3.23356e-06	0	0.00116038	0.000563907	7.72024e-05	2.08995e-05	0.000163313	6.24128e-05	0.00023165	0.000192475	0.000199004	0.000126807	55.403	40.5455	57	31	1	0.969697
Flavonifractor	0.0137757	0.214638	1.2324e-05	5.92919e-07	0.0430684	0.0170854	0.00102302	8.75344e-05	0.00196617	0.00110415	0.0037131	0.00191182	0.00444614	0.00265203	55.5224	40.303	59	35	1	1
Ruminococcus	0.000670496	0.204848	3.04786e-06	2.4305e-06	0.0647866	0.0373987	0.000136026	2.93089e-05	0.000517862	0.000103095	0.0050705	0.000563422	0.00587864	0.00174697	57.4328	36.4242	58	31	1	1
Oscillibacter	0.029468	0.22462	3.39916e-05	1.04164e-06	0.0517391	0.00999439	0.000549484	0.000251097	0.00279155	0.00102196	0.0051173	0.00257515	0.0039111	0.00193224	54.9403	41.4848	59	41	1	1
Dysosmobacter	0.00713866	0.214638	2.19695e-05	8.5071e-07	0.0492565	0.00817736	0.000413046	8.53691e-05	0.00149454	0.000565362	0.00434249	0.00190408	0.00324971	0.00133408	55.9851	39.3636	58	41	1	1
Flintibacter	0.0239579	0.220582	4.41719e-07	5.6714e-07	0.00572945	0.00200807	0.000116518	5.17948e-05	0.000360536	0.000133817	0.000723324	0.000431669	0.000522426	0.000301349	55.1045	41.1515	56	35	1	1
Massilistercora	0.0253636	0.220696	9.01107e-06	0	0.009246	0.00313208	0.000205192	8.13853e-05	0.00036278	0.000166593	0.000699849	0.000512188	0.000836456	0.000542637	55.0597	41.2424	56	33	1	0.939394
Intestinimonas	0.0415611	0.232623	3.22455e-06	3.86687e-07	0.0144627	0.00333325	8.83631e-05	3.64753e-05	0.00029719	0.000101959	0.0015794	0.000720789	0.00126149	0.000516823	54.6567	42.0606	55	36	1	1
Monoglobus	0.00183642	0.204848	6.18407e-07	0	0.00312814	0.00048992	4.79242e-05	1.68031e-05	0.000147166	4.42303e-05	0.000294967	0.000112839	0.000319904	9.52106e-05	56.8507	37.6061	61	32	1	0.939394
Longibaculum	0.00925902	0.214638	4.29486e-05	1.5983e-06	0.030641	0.00563624	0.00052521	0.000210828	0.00157569	0.000757223	0.00376801	0.00206521	0.00296385	0.00128081	55.806	39.7273	57	38	1	1
Sutterella	0.0212829	0.216718	0	0	0.0117674	0.014755	5.64858e-05	2.00934e-05	0.000433829	0.000134562	0.00111946	0.000307621	0.000976321	0.000771434	55.194	40.9697	60	40	0.940299	0.818182
Desulfovibrio	0.0323131	0.229783	1.01693e-06	1.23729e-06	0.017576	0.00756072	6.82638e-05	1.13915e-05	0.000168696	0.000111961	0.000360767	0.000199434	0.00083282	0.000520563	54.8657	41.6364	56	39	1	1
Akkermansia	0.0105168	0.214638	1.33864e-06	4.12466e-07	0.0833478	0.00963388	4.10701e-05	1.61157e-05	0.000100963	4.59077e-05	0.000733249	0.000171373	0.00654181	0.000463318	55.7164	39.9091	57	35	1	1

### Sheet: LC vs. NC
Supplementary table S8C Wilcoxon rank-sum test in LC vs. NC at genus level
LC vs. NC	pvalue	kw.p.adjust	min_LC	min_NC	max_LC	max_NC	lower_LC	lower_NC	median_LC	median_NC	upper_LC	upper_NC	mean_LC	mean_NC	rank.mean_LC	rank.mean_NC	rank.median_LC	rank.median_NC	occurrence_LC	occurrence_NC
Paraprevotella	0.00864472	0.0183306	0	6.29444e-05	0.0247373	0.0472009	0.000152216	0.000573665	0.000878832	0.00184304	0.00179118	0.00758483	0.00282932	0.00624887	27.697	40.1176	28	42.5	0.969697	1
Alistipes	0.00516844	0.0128148	4.16771e-06	0.000500474	0.136933	0.180336	0.00119111	0.00931547	0.00994434	0.0349967	0.0294544	0.0647465	0.021674	0.0424849	27.303	40.5	26	44.5	1	1
Odoribacter	0.0104522	0.0208114	2.11642e-06	9.44655e-05	0.0526312	0.0214084	7.18133e-05	0.00152025	0.00140823	0.00618128	0.00483811	0.0112968	0.00542527	0.00702681	27.8485	39.9706	25	44	1	1
Barnesiella	0.0152347	0.0277914	0	3.57987e-05	0.00713297	0.00343664	3.01713e-05	0.000255049	0.000260738	0.000637249	0.000643438	0.001057	0.000610515	0.000781466	28.1212	39.7059	26	42	0.939394	1
Duncaniella	0.0132496	0.0251053	0	1.32398e-05	0.000430201	0.00101727	1.96871e-05	0.00011662	9.40449e-05	0.000211858	0.000266453	0.000412248	0.000155522	0.000289324	28	39.8235	23	39	0.909091	1
Muribaculum	0.0415531	0.061954	0	2.8255e-05	0.000877283	0.00134463	5.84618e-05	0.000125547	0.000163974	0.000319323	0.0004192	0.000733293	0.000278133	0.000444176	29.0606	38.7941	29	38	0.939394	1
Flavobacterium	0.0328996	0.0510939	0	1.44756e-05	0.0010099	0.00127977	2.21943e-05	9.41909e-05	9.16038e-05	0.000209614	0.0003941	0.000498156	0.000243862	0.000365278	28.8485	39	25	39	0.969697	1
Hymenobacter	0.035664	0.0547897	0	4.22807e-06	0.000903017	0.00126541	4.24968e-06	7.417e-05	9.30692e-05	0.000191906	0.000527509	0.000447776	0.000246854	0.000364031	28.9091	38.9412	26	38	0.909091	1
Mucilaginibacter	0.0235918	0.0391614	0	1.03444e-05	0.000595531	0.000774374	1.17342e-05	4.24202e-05	5.14813e-05	0.000159829	0.00020779	0.000277662	0.00012823	0.000223556	28.5152	39.3235	27	40.5	0.939394	1
Pedobacter	0.00632174	0.0146976	0	1.61856e-05	0.000567283	0.000769644	9.67975e-06	4.66118e-05	2.99238e-05	0.000137256	0.000214589	0.000336715	0.000120429	0.000215321	27.4545	40.3529	25	41.5	0.969697	1
Sphingobacterium	0.0152347	0.0277914	0	1.42367e-05	0.000563422	0.000774276	1.03024e-05	3.47336e-05	3.22629e-05	0.000123674	0.000210728	0.000263391	0.000130486	0.000220004	28.1212	39.7059	24	40	0.939394	1
Roseburia	5.88732e-05	0.000942303	6.18698e-06	0.00407311	0.037222	0.0712917	0.000772397	0.0090775	0.00529326	0.0144127	0.013687	0.02677	0.00812076	0.0200998	24.5758	43.1471	20	42.5	1	1
Lachnospira	0.000913923	0.00409177	2.75836e-06	0.000381781	0.380902	0.256048	0.000226641	0.00410783	0.00152669	0.021047	0.0150873	0.0587065	0.0325387	0.040173	26.1212	41.6471	20	43.5	1	1
Blautia	0.000140171	0.00142629	2.57791e-06	0.000783481	0.0124397	0.0191824	0.00205603	0.00475687	0.00259318	0.00667878	0.00630722	0.0101381	0.00394983	0.00776999	25.0303	42.7059	19	43.5	1	1
Anaerobutyricum	6.68157e-06	0.000418999	1.26318e-06	0.000417157	0.0101599	0.0102202	0.000386785	0.00202303	0.00086163	0.00291882	0.00191746	0.0033235	0.00145455	0.0028836	23.5455	44.1471	20	47	1	1
Anaerostipes	3.65151e-07	0.000127155	1.08272e-06	0.000747609	0.0122449	0.0719567	0.000567364	0.00279156	0.00107397	0.00415616	0.00208425	0.00644718	0.00195789	0.00698672	22.3636	45.2941	18	45.5	1	1
Lachnoclostridium	0.00116035	0.00475988	0	0.000384391	0.00384869	0.00983968	0.000504071	0.0012128	0.00115299	0.00170869	0.00173137	0.00254148	0.00120302	0.00214069	26.2727	41.5	24	42	0.969697	1
Lacrimispora	0.000164117	0.00157341	0	8.26456e-05	0.00837529	0.00201409	7.9938e-05	0.000269563	0.000134151	0.000468882	0.000342661	0.000590248	0.000465795	0.0005163	24.8788	42.8529	20	45.5	0.939394	1
Anaerocolumna	0.000256159	0.00200701	0	2.84734e-05	0.00060723	0.00117662	5.82667e-05	0.00018199	0.000126014	0.000283635	0.000247395	0.000379194	0.000174721	0.000325064	25.3636	42.3824	20	43.5	0.969697	1
Butyrivibrio	0.000269206	0.0020379	0	3.31309e-05	0.00163556	0.00213775	5.10077e-05	0.000249159	0.000125207	0.000456606	0.00040659	0.000659958	0.000273325	0.000564043	25.1818	42.5588	19	44	0.939394	1
Pseudobutyrivibrio	0.000118347	0.00130103	0	1.57231e-05	0.000563907	0.00149792	2.08995e-05	0.000156555	6.24128e-05	0.000218841	0.000192475	0.000410495	0.000126807	0.000315054	24.9394	42.7941	19	44.5	0.969697	1
Lachnoanaerobaculum	0.000411199	0.00256713	3.81936e-07	1.18914e-05	0.000320391	0.000435729	2.23901e-05	7.52622e-05	4.98681e-05	0.000101255	0.000101565	0.000159743	7.26356e-05	0.000131044	25.6364	42.1176	21	42	1	1
Faecalibacterium	0.00657805	0.0151809	1.85413e-05	0.008887	0.261001	0.2223	0.00318378	0.0328962	0.0332576	0.0891068	0.0811741	0.148803	0.0541775	0.0899852	27.4848	40.3235	26	42.5	1	1
Flavonifractor	0.000256159	0.00200701	5.92919e-07	0.000789861	0.0170854	0.0383111	8.75344e-05	0.00170289	0.00110415	0.0031653	0.00191182	0.00637327	0.00265203	0.00614971	25.3636	42.3824	19	42.5	1	1
Ruminococcus	1.22477e-05	0.000479956	2.4305e-06	2.43114e-05	0.0373987	0.0286841	2.93089e-05	0.000335611	0.000103095	0.00142373	0.000563422	0.00929004	0.00174697	0.00532863	23.8182	43.8824	19	44.5	1	1
Ruthenibacterium	0.00340755	0.00965575	8.5071e-07	5.99517e-05	0.00562171	0.0190331	0.000171791	0.000751529	0.000602066	0.00165722	0.00203441	0.00419317	0.0013052	0.00330586	27	40.7941	23	41.5	1	1
Acutalibacter	3.39941e-05	0.000770846	0	8.02673e-06	0.000367666	0.000722702	2.17155e-05	9.12404e-05	4.87414e-05	0.000129676	9.24726e-05	0.000285613	7.22057e-05	0.000200227	23.9697	43.7353	20	45.5	0.939394	1
Romboutsia	0.00769802	0.0167539	0	1.46001e-05	0.00640056	0.00758969	1.66047e-05	7.30525e-05	5.25352e-05	0.000172892	0.000282969	0.000345258	0.000642757	0.000719939	27.5455	40.2647	20	40.5	0.939394	1
Clostridioides	0.0361921	0.0554379	2.32012e-06	0.000229901	0.276967	0.0128606	0.000933839	0.0017304	0.00177859	0.00234261	0.00287164	0.0042776	0.0110275	0.00326716	28.9394	38.9118	26	39	1	1
Oscillibacter	3.10374e-07	0.000127155	1.04164e-06	0.000160338	0.00999439	0.0273291	0.000251097	0.00321594	0.00102196	0.00557799	0.00257515	0.0109994	0.00193224	0.00753129	22.303	45.3529	19	48.5	1	1
Dysosmobacter	5.14839e-08	8.06753e-05	8.5071e-07	0.000392728	0.00817736	0.0257644	8.53691e-05	0.00184253	0.000565362	0.00456112	0.00190408	0.00814515	0.00133408	0.00647281	21.6667	45.9706	18	48.5	1	1
Flintibacter	1.73738e-07	0.000127155	5.6714e-07	9.45305e-05	0.00200807	0.0101433	5.17948e-05	0.000512188	0.000133817	0.000692138	0.000431669	0.00138413	0.000301349	0.00115432	22.0909	45.5588	18	46.5	1	1
Massilistercora	0.000282633	0.00207927	0	3.1215e-05	0.00313208	0.00550731	8.13853e-05	0.000364117	0.000166593	0.000802022	0.000512188	0.00141653	0.000542637	0.00126056	25.2121	42.5294	19	43.5	0.939394	1
Intestinimonas	3.0096e-05	0.000748577	3.86687e-07	7.78104e-05	0.00333325	0.00842489	3.64753e-05	0.000318871	0.000101959	0.00122728	0.000720789	0.00235702	0.000516823	0.00170163	24.2424	43.4706	20	46	1	1
Monoglobus	6.15033e-06	0.000418999	0	2.11073e-05	0.00048992	0.00157188	1.68031e-05	9.89963e-05	4.42303e-05	0.000169062	0.000112839	0.000490473	9.52106e-05	0.000336555	23.0606	44.6176	19	44.5	0.939394	1
Eubacterium	0.00160725	0.00578336	4.64024e-07	0.000130608	0.00406488	0.00577137	0.000286803	0.00076378	0.000571176	0.00119303	0.00123604	0.00193137	0.00084383	0.00151846	26.4848	41.2941	21	42	1	1
Hungatella	0.0415531	0.061954	0	3.16445e-05	0.00378998	0.00065687	4.79028e-05	0.00011828	0.000131438	0.000194764	0.000231874	0.000271358	0.000296655	0.000209369	29.0606	38.7941	28	39.5	0.939394	1
Christensenella	0.00116035	0.00475988	0	9.54619e-06	0.00226497	0.00273476	3.1832e-05	0.000129577	0.00012028	0.000299213	0.00022923	0.000631743	0.000261535	0.000466313	26.2727	41.5	24	45	0.969697	1
Phascolarctobacterium	0.0037091	0.0102507	5.8874e-07	0.000266188	0.0540963	0.0594982	1.1226e-05	0.00167383	0.00173964	0.0109514	0.0115165	0.0195929	0.00822035	0.0134306	27.0606	40.7353	26	42	1	1
Veillonella	0.00286952	0.00856485	2.44901e-06	1.15039e-05	0.489591	0.0136632	0.000291236	0.0001605	0.00292766	0.000277482	0.0323621	0.000767274	0.0517312	0.00104678	41.1212	27.0882	48	25.5	1	1
Paenibacillus	0.000913923	0.00409177	0	2.81761e-05	0.000971095	0.00179569	8.03584e-05	0.00024803	0.000173553	0.000468306	0.000546079	0.000989971	0.000309995	0.000623062	26.1212	41.6471	20	40.5	0.969697	1
Bacillus	0.00831824	0.0177826	3.02077e-06	0.00010448	0.00263589	0.00132147	7.4892e-05	0.000249013	0.00017587	0.000418286	0.000533153	0.000620396	0.00036092	0.000492153	27.6667	40.1471	21	39.5	1	1
Staphylococcus	0.0140353	0.0264661	3.81936e-06	1.52277e-05	0.00237697	0.000648831	2.71472e-05	8.61674e-05	8.22868e-05	0.000147935	0.000161462	0.000272174	0.000182002	0.000195218	28.0909	39.7353	25	40.5	1	1
Longibaculum	0.000617154	0.00327824	1.5983e-06	0.000422824	0.00563624	0.0435133	0.000210828	0.0010373	0.000757223	0.0020084	0.00206521	0.00390919	0.00128081	0.00382952	25.8788	41.8824	21	42	1	1
Faecalitalea	0.00168024	0.00595139	0	3.44522e-05	0.000976557	0.00178691	7.95301e-05	0.000215554	0.000201188	0.000409895	0.000422501	0.000734039	0.000271677	0.000568102	26.3939	41.3824	23	41.5	0.939394	1
Bifidobacterium	0.0422934	0.0628187	3.04193e-06	6.55143e-05	0.180317	0.0565515	0.000282876	0.000842345	0.000772271	0.00167455	0.00224516	0.00492617	0.0087666	0.00490214	29.0909	38.7647	24	40.5	1	1
Rothia	0.0163205	0.0291991	0	1.28897e-05	0.00332246	0.00037003	4.75624e-05	2.94639e-05	0.000125569	6.16317e-05	0.000475552	0.000118978	0.000378333	8.32338e-05	39.8182	28.3529	44	27.5	0.939394	1
Corynebacterium	0.0385375	0.0582336	0	5.97876e-06	0.00264723	0.00079166	1.31869e-05	5.2027e-05	3.99709e-05	0.000131483	0.000172699	0.000309266	0.000179659	0.000192337	29	38.8529	24	38.5	0.969697	1
Streptomyces	0.00133582	0.0051439	0	8.39259e-06	0.000904064	0.00134027	2.04306e-05	0.000101822	5.72401e-05	0.000216204	0.000161601	0.000469415	0.000146183	0.000315652	26.3636	41.4118	23	42.5	0.969697	1
Adlercreutzia	1.16738e-05	0.000479956	0	9.63939e-07	0.000371059	0.00269232	2.09655e-06	1.94434e-05	8.05191e-06	0.000188378	1.72446e-05	0.000404924	3.72792e-05	0.000380359	23.3939	44.2941	23	48.5	0.878788	1
Collinsella	0.0361921	0.0554379	3.09072e-06	2.18923e-05	0.0158353	0.00675016	2.56567e-05	0.000408447	0.000352345	0.00132845	0.00210694	0.00193116	0.00175394	0.0016479	28.9394	38.9118	23	38.5	1	1
Pseudomonas	0.00355546	0.00994895	0	2.93741e-05	0.00276209	0.00475907	5.00697e-05	0.000244831	0.000251472	0.000590079	0.000542812	0.00104908	0.000437056	0.000811698	27.0303	40.7647	26	43.5	0.969697	1
Acinetobacter	0.0140353	0.0264661	2.4305e-06	1.15805e-05	0.00045753	0.000930929	1.42769e-05	5.68034e-05	5.84202e-05	0.000104325	0.000130943	0.000236826	9.96273e-05	0.000177926	28.0909	39.7353	26	40.5	1	1
Vibrio	0.0229044	0.0380606	3.12016e-06	1.0372e-05	0.000366337	0.000602434	1.43809e-05	6.51791e-05	6.40969e-05	0.0001181	0.000133274	0.000250379	9.85029e-05	0.000157187	28.5152	39.3235	25	40.5	1	1
Burkholderia	0.00087078	0.00397817	0	5.53e-06	0.00024569	0.000691462	1.29651e-05	6.92482e-05	5.8341e-05	0.000140261	0.000123799	0.00021694	7.65123e-05	0.000169359	26.0909	41.6765	24	43.5	0.969697	1
Desulfovibrio	0.000105597	0.00122571	1.23729e-06	6.50589e-06	0.00756072	0.0103469	1.13915e-05	0.000173499	0.000111961	0.00038221	0.000199434	0.00135979	0.000520563	0.00143787	24.8788	42.8529	23	45.5	1	1
Akkermansia	0.00457009	0.0118188	4.12466e-07	6.63939e-06	0.00963388	0.0227809	1.61157e-05	6.29467e-05	4.59077e-05	0.000154476	0.000171373	0.00030724	0.000463318	0.00142475	27.2121	40.5882	21	41.5	1	1
