## Supplemental Table S1-15 for "Integrated microbiome and metabolome analysis reveals the interaction between intestinal flora and serum metabolites as potential biomarkers in hepatocellular carcinoma patients": supplementary table S9-Wilcoxon rank-sum test at species level.xlsx

### Sheet: HCC vs. NC
Supplementary table S9A Wilcoxon rank-sum test in HCC vs. NC at species level
HCC vs. NC	pvalue	kw.p.adjust	min_HCC	min_NC	max_HCC	max_NC	lower_HCC	lower_NC	median_HCC	median_NC	upper_HCC	upper_NC	mean_HCC	mean_NC	rank.mean_HCC	rank.mean_NC	rank.median_HCC	rank.median_NC	occurrence_HCC	occurrence_NC
Phocaeicola_dorei	0.0146956	0.084862	6.33306e-05	0.00908594	0.301338	0.166497	0.0125114	0.0208427	0.0237574	0.0323734	0.0332134	0.069767	0.0414017	0.0516884	45.9254	61	45	66	1	1
Phocaeicola_salanitronis	0.00373487	0.046098	2.0191e-05	0.000134671	0.00977021	0.0215737	0.000457367	0.000865647	0.000871769	0.00225772	0.00193649	0.00414082	0.00180436	0.00382575	44.9701	62.8824	43	70	1	1
Bacteroides_sp.HF-5287	0.0395024	0.135831	1.72932e-06	0.000598638	0.068934	0.0945774	0.00136425	0.00206286	0.00266299	0.00527355	0.00589032	0.0101009	0.00629569	0.010222	46.7164	59.4412	47	64	1	1
Bacteroides_sp.A1C1	0.00977965	0.0700875	2.03312e-05	0.00248032	0.0789605	0.120523	0.00196572	0.00908201	0.00911925	0.0143675	0.0173835	0.0249196	0.0145453	0.0220168	45.6269	61.5882	43	60.5	1	1
Bacteroides_sp.CACC_737	0.0130312	0.0809638	1.31335e-05	0.00114491	0.0878438	0.109417	0.00128999	0.0051144	0.00597093	0.00864708	0.0120963	0.0164642	0.0110556	0.01566	45.8358	61.1765	43	60	1	1
Bacteroides_sp.PHL_2737	0.00998508	0.0708299	0	0.000886676	0.0621472	0.0476117	0.00275851	0.00827413	0.0080187	0.0131675	0.0148114	0.0214579	0.0117462	0.0155981	45.6418	61.5588	42	64.5	0.970149	1
Bacteroides_intestinalis	6.72209e-06	0.0121214	4.37022e-06	0.00115871	0.0361177	0.0277079	0.000714539	0.00277781	0.00153608	0.0061689	0.00457286	0.00934924	0.00405371	0.00716732	41.6418	69.4412	37	74.5	1	1
Bacteroides_uniformis	0.00759051	0.0626511	9.66551e-05	0.00650133	0.293382	0.223728	0.00446508	0.0352615	0.028387	0.0550062	0.0666353	0.0865457	0.0479464	0.0651864	45.4478	61.9412	41	63.5	1	1
Bacteroides_helcogenes	0.00447983	0.0492504	3.27169e-06	0.000188019	0.00443369	0.00575762	0.0003139	0.000586971	0.000607565	0.0011657	0.00137674	0.00247148	0.00100508	0.00178458	45.0896	62.6471	43	65	1	1
Bacteroides_heparinolyticus	0.00162572	0.0342621	3.07096e-06	8.48264e-05	0.00258739	0.00452451	0.000188146	0.000373233	0.000359689	0.000874745	0.000952608	0.00182605	0.00062202	0.00120839	44.4478	63.9118	41	66	1	1
Bacteroides_cellulosilyticus	0.000159065	0.0223881	3.31843e-06	0.000314186	0.0631617	0.0936933	0.00054106	0.00302228	0.00200872	0.00721219	0.00482835	0.0109276	0.00515527	0.0105943	43.1493	66.4706	40	72.5	1	1
Bacteroides_zoogleoformans	0.00862317	0.0663576	0	0.000103423	0.00233783	0.00402754	0.000166995	0.000277675	0.00035609	0.000878387	0.000820844	0.00134969	0.000597677	0.00103078	45.5373	61.7647	45	68.5	0.985075	1
Bacteroides_coprosuis	0.0291772	0.116796	0	1.2387e-05	0.00323241	0.00158511	3.28001e-05	4.77073e-05	8.58551e-05	0.000129223	0.000229579	0.000522578	0.0002394	0.000333714	46.4627	59.9412	44	61	0.985075	1
Parabacteroides_sp.CT06	0.0438213	0.144706	0	0.000505016	0.0437936	0.0658047	0.000481729	0.00122473	0.00173869	0.00285126	0.00518674	0.00614612	0.00535108	0.00604978	46.806	59.2647	44	62	0.985075	1
Tannerella_forsythia	0.0256554	0.109509	5.11554e-07	9.48021e-06	0.00139444	0.000860825	2.22692e-05	4.03697e-05	6.27062e-05	0.000121582	0.000162046	0.000258065	0.000143671	0.000186551	46.3582	60.1471	44	62.5	1	1
Paraprevotella_xylaniphila	0.00382139	0.0466262	2.29018e-06	6.29441e-05	0.0200829	0.0471586	0.000246687	0.000573676	0.000786261	0.00184226	0.0021325	0.00756613	0.0020752	0.00624679	44.9851	62.8529	44	66.5	1	1
Alistipes_megaguti	0.0438213	0.144706	4.84238e-07	6.53838e-06	0.0529955	0.0386108	6.54891e-05	0.000196782	0.000429328	0.00116421	0.00187735	0.00264189	0.0033531	0.00545982	46.806	59.2647	45	64.5	1	1
Alistipes_dispar	0.00809211	0.0640768	4.94724e-07	4.85288e-06	0.00390641	0.0192208	4.24207e-05	0.000129127	0.000148841	0.000645373	0.000635457	0.00120876	0.000485944	0.00133718	45.4925	61.8529	44	68	1	1
Alistipes_shahii	0.0132965	0.0812636	2.44959e-06	7.47483e-05	0.0476541	0.0496389	0.000100951	0.00220816	0.00142846	0.00678368	0.00950885	0.0112741	0.00815826	0.010012	45.8507	61.1471	41	62.5	1	1
Alistipes_communis	0.00681618	0.0602236	2.33692e-06	4.89776e-05	0.0417441	0.0181788	0.000215461	0.00039957	0.000668619	0.00426773	0.00286095	0.00762915	0.00311891	0.0048973	45.3731	62.0882	43	72.5	1	1
Alistipes_sp.dk3624	0.000359625	0.0230857	3.02331e-07	9.31505e-06	0.0160748	0.00768303	1.89528e-05	0.000106288	8.83408e-05	0.000608954	0.000288198	0.00150069	0.00061517	0.00137016	43.5821	65.6176	42	71	1	1
Barnesiella_viscericola	0.0238129	0.105976	3.36517e-06	3.57983e-05	0.0022696	0.00343623	0.000108321	0.000255068	0.000301235	0.00063728	0.00076713	0.00105703	0.000508004	0.000781248	46.2985	60.2647	47	64.5	1	1
Duncaniella_dubosii	0.0189572	0.0951786	0	1.31785e-05	0.00150705	0.00101724	4.89698e-05	0.000106916	0.000135997	0.000189312	0.000265983	0.000412234	0.000182917	0.000282073	46.1194	60.6176	46	60	0.985075	1
Blautia_sp.YL58	0.0154639	0.0865946	0	0	0.00308564	0.0010564	0	0	0	0.0003852	0.000365646	0.000541942	0.000249577	0.000337672	46.2985	60.2647	26	69.5	0.402985	0.676471
Blautia_hansenii	0.008807	0.0670796	5.84333e-05	0.000125654	0.0259595	0.00211295	0.000331634	0.000539964	0.000536965	0.000901144	0.000973248	0.00136543	0.00115777	0.00100273	45.5522	61.7353	42	65.5	1	1
Anaerobutyricum_hallii	0.0281308	0.114064	3.20221e-05	0.000417155	0.0114046	0.0101729	0.000961167	0.00202302	0.0019649	0.00291872	0.00292318	0.0033215	0.00239296	0.002881	46.4328	60	42	67.5	1	1
Enterocloster_clostridioformis	0.000296463	0.0230857	5.30021e-06	0.000248104	0.00705981	0.00703368	0.000576171	0.00122356	0.0010601	0.00184375	0.00186759	0.00321451	0.00144798	0.0023895	43.4776	65.8235	40	67.5	1	1
Anaerostipes_hadrus	0.00652687	0.0597495	4.36825e-05	0.000719175	0.0214839	0.0713876	0.0012212	0.00258527	0.00243439	0.00399755	0.00427787	0.00606526	0.0035753	0.00666896	45.3433	62.1471	42	64	1	1
Clostridium_scindens	0.0054769	0.0545848	6.69703e-05	0.000154755	0.00596764	0.00689904	0.000260614	0.000408828	0.000425153	0.000602995	0.000688665	0.000949288	0.000623127	0.000869522	45.2239	62.3824	44	64	1	1
Lachnoclostridium_phocaeense	0.0032521	0.0429447	1.45047e-05	6.95986e-05	0.00201964	0.00177235	0.000150431	0.000225652	0.000258796	0.000445273	0.000438364	0.000732246	0.00035841	0.000523255	44.8806	63.0588	44	68.5	1	1
Lacrimispora_saccharolytica	0.00162572	0.0342621	7.70822e-06	4.23141e-05	0.00137835	0.00189442	9.32536e-05	0.000139345	0.000150822	0.000316002	0.000205808	0.000464927	0.00020489	0.000387769	44.4478	63.9118	45	74	1	1
Lacrimispora_sphenoides	0.00957779	0.0698698	6.29919e-06	4.03322e-05	0.00142292	0.000361051	5.66003e-05	8.9104e-05	8.31182e-05	0.000123463	0.00012126	0.000149463	0.000122269	0.000128239	45.6119	61.6176	39	68	1	1
Butyrivibrio_fibrisolvens	0.043075	0.143762	3.44513e-06	1.24861e-05	0.000584732	0.00084219	6.27843e-05	9.89539e-05	0.000132029	0.00017576	0.000201447	0.000252512	0.000150522	0.0002144	46.791	59.2941	45	63	1	1
Butyrivibrio_hungatei	0.0416145	0.140525	4.54934e-06	1.133e-05	0.000548484	0.000675299	4.88597e-05	6.64755e-05	0.000101447	0.000147302	0.00015952	0.000232921	0.00012498	0.000178338	46.7612	59.3529	47	61	1	1
Pseudobutyrivibrio_xylanivorans	0.0172047	0.0904026	3.23248e-06	1.57233e-05	0.00116039	0.00149809	7.72029e-05	0.00015655	0.000163315	0.000218839	0.00023165	0.000410054	0.000198959	0.000314837	46.0448	60.7647	45	63	1	1
Faecalibacterium_prausnitzii	0.0165445	0.0887977	0.000141189	0.00888717	0.286883	0.222303	0.0162268	0.0328952	0.0442811	0.0891076	0.0782388	0.148801	0.0648694	0.089952	46.0149	60.8235	45	70	1	1
Flavonifractor_plautii	0.026622	0.11129	1.2323e-05	0.000789013	0.0430691	0.0382738	0.00102303	0.00170274	0.00196624	0.00316521	0.00371315	0.00637276	0.00443979	0.00614689	46.3881	60.0882	46	63.5	1	1
Ruminococcus_champanellensis	0.00809211	0.0640768	4.39755e-07	5.02088e-06	0.0050076	0.00209476	1.40614e-05	5.55199e-05	7.50432e-05	0.000270787	0.000262611	0.000691189	0.000313768	0.000439841	45.4925	61.8529	44	67.5	1	1
Ruthenibacterium_lactatiformans	0.00179318	0.0356762	3.84265e-06	5.99514e-05	0.0384511	0.0190315	0.000175001	0.00075152	0.000674205	0.00165718	0.00224195	0.00419365	0.00226355	0.0033042	44.5075	63.7941	41	63	1	1
Acutalibacter_muris	0.00233877	0.0384887	9.27536e-07	8.0268e-06	0.00106482	0.000722645	3.19698e-05	9.12377e-05	7.71368e-05	0.000129558	0.00012855	0.000285617	0.000126216	0.000200117	44.6716	63.4706	42	68	1	1
Oscillibacter_sp.PEA192	7.39144e-05	0.0218951	1.54509e-05	7.30281e-05	0.0389249	0.0254528	0.000363479	0.00220994	0.00125606	0.0043277	0.00349126	0.00592729	0.0026445	0.00510808	42.7612	67.2353	40	71.5	1	1
Oscillibacter_sp.NSJ-62	0.00207426	0.0373647	0	6.40182e-05	0.0103827	0.0130525	0.00013273	0.000598939	0.00057075	0.00129952	0.0016874	0.00323913	0.00109681	0.00213336	44.597	63.6176	41	65.5	0.985075	1
Oscillibacter_valericigenes	0.000459379	0.0230857	1.14177e-06	8.55531e-06	0.00243227	0.00107495	1.03015e-05	6.02144e-05	4.24122e-05	0.000189635	0.000167051	0.000411836	0.000168416	0.000286421	43.7164	65.3529	40	69.5	1	1
Dysosmobacter_welbionis	0.000105716	0.0223881	2.19692e-05	0.000392725	0.0492574	0.0257393	0.000412244	0.00184055	0.00148574	0.00456113	0.00434257	0.00814507	0.00324923	0.00647017	42.9403	66.8824	39	68.5	1	1
Flintibacter_sp.KGMB00164	9.11507e-05	0.022117	4.41684e-07	9.45299e-05	0.00572955	0.0101438	0.00011652	0.000512143	0.000360536	0.000692122	0.000723339	0.00138424	0.000522276	0.00115391	42.8657	67.0294	39	66	1	1
Massilistercora_timonensis	0.00348589	0.0443598	9.01035e-06	3.12153e-05	0.00924609	0.00550688	0.000205196	0.000364084	0.000362771	0.000800646	0.000699871	0.00141652	0.000836251	0.00125975	44.9254	62.9706	42	70	1	1
Intestinimonas_butyriciproducens	0.00809211	0.0640768	3.22429e-06	7.78099e-05	0.014463	0.00842422	8.81914e-05	0.000317395	0.000297193	0.00122729	0.00157813	0.0023571	0.00126127	0.00170103	45.4925	61.8529	41	64.5	1	1
Eubacterium_maltosivorans	0.0104082	0.0721133	0	1.44681e-05	0.000671649	0.000799814	3.52359e-05	9.40308e-05	8.42571e-05	0.000166375	0.000199653	0.000273439	0.000149853	0.000206898	45.6716	61.5	41	64.5	0.985075	1
Eubacterium_cellulosolvens	0.0361846	0.129645	5.80189e-06	1.60206e-05	0.00051348	0.000739107	4.5729e-05	6.7058e-05	8.30636e-05	0.000124883	0.000139137	0.000173906	0.000109823	0.000163285	46.6418	59.5882	44	64.5	1	1
Clostridium_sp.SY8519	0.00447983	0.0492504	4.59351e-06	2.19333e-05	0.00132163	0.00117857	6.3793e-05	0.000118785	0.000124467	0.000255425	0.00029174	0.000448793	0.000215119	0.000329721	45.0896	62.6471	43	64.5	1	1
Phascolarctobacterium_faecium	0.00418598	0.0483044	1.43105e-06	0.000266183	0.0742221	0.0594991	1.58504e-05	0.00167386	0.00179556	0.010922	0.0132472	0.0195927	0.00932785	0.0134241	45.0448	62.7353	43	62	1	1
Veillonella_parvula	5.13145e-05	0.0182406	2.76186e-06	4.68401e-06	0.116222	0.00516652	0.000199115	5.87451e-05	0.000781579	0.000124878	0.00579491	0.000351126	0.00786244	0.000430146	59.4179	34.4118	64	32.5	1	1
Veillonella_sp.T1-7	0.00501134	0.0514845	0	1.44866e-06	0.0325318	0.00160566	4.3787e-05	1.91916e-05	0.000197919	4.86344e-05	0.000907953	0.000200362	0.0016799	0.000206764	56.8358	39.5	59	36	0.985075	1
Veillonella_atypica	0.000471931	0.0230857	5.78063e-07	2.07642e-06	0.191284	0.00561448	4.24772e-05	1.62034e-05	0.000140193	3.3159e-05	0.00146941	9.97729e-05	0.00600702	0.00025418	58.2687	36.6765	63	32.5	1	1
Veillonella_dispar	0.00136687	0.0322483	1.57362e-06	1.88326e-06	0.0601063	0.00107161	4.28658e-05	1.32568e-05	0.000196638	3.93806e-05	0.000856329	0.000149283	0.00239147	0.000133197	57.6567	37.8824	62	34.5	1	1
Streptococcus_pasteurianus	0.0453468	0.147613	8.30366e-06	1.89935e-05	0.00127606	0.00429387	6.34754e-05	0.000118953	0.000159116	0.000211696	0.000263812	0.000427979	0.000241507	0.000411594	46.8358	59.2059	47	61.5	1	1
Enterococcus_saigonensis	0.008807	0.0670796	0	1.87622e-05	0.00100235	0.000907902	2.65146e-05	5.8142e-05	7.43057e-05	0.000127889	0.000162329	0.000256422	0.000116558	0.000196183	45.5522	61.7353	44	63.5	0.985075	1
Schaalia_odontolytica	0.0423394	0.142162	3.55108e-06	1.51586e-05	0.00138455	0.000499115	3.80563e-05	5.93647e-05	6.20099e-05	0.0001007	0.000123707	0.000158274	0.000116395	0.000133029	46.7761	59.3235	44	60.5	1	1
Adlercreutzia_equolifaciens	0.000235856	0.0230857	0	0	0.00100957	0.00220809	1.13235e-06	1.1926e-05	5.02404e-06	0.000145614	5.76721e-05	0.000303629	8.6116e-05	0.000300795	43.3582	66.0588	41	74.5	0.880597	0.970588
Salmonella_enterica	0.0308095	0.120173	8.47262e-06	1.38698e-05	0.00852303	0.00143534	6.7992e-05	0.000148584	0.000154295	0.000310619	0.000366435	0.000605061	0.000508072	0.000404148	46.5075	59.8529	43	61	1	1
Campylobacter_coli	0.0242624	0.106562	4.04025e-06	2.14048e-05	0.00133388	0.00111554	7.25868e-05	0.000119294	0.000126161	0.000203352	0.000224963	0.000361469	0.000210254	0.000296264	46.3134	60.2353	44	63.5	1	1

### Sheet: HCCvs.LC
Supplementary table S9B Wilcoxon rank-sum test in HCC vs. LC at species level
HCC vs. LC	pvalue	kw.p.adjust	min_HCC	min_LC	max_HCC	max_LC	lower_HCC	lower_LC	median_HCC	median_LC	upper_HCC	upper_LC	mean_HCC	mean_LC	rank.mean_HCC	rank.mean_LC	rank.median_HCC	rank.median_LC	occurrence_HCC	occurrence_LC
Phocaeicola_vulgatus	0.0248876	0.234025	4.69722e-05	5.78229e-05	0.536221	0.389595	0.0392681	0.00531987	0.205583	0.0910437	0.289873	0.218029	0.185958	0.121534	55.0746	41.2121	56	39	1	1
Bacteroides_sp.A1C1	0.0116788	0.214701	2.03312e-05	1.66046e-06	0.0789605	0.0978217	0.00196572	0.000623311	0.00911925	0.00227339	0.0173835	0.00908377	0.0145453	0.00868126	55.6418	40.0606	59	35	1	1
Bacteroides_sp.CACC_737	0.00779128	0.202707	1.31335e-05	1.23738e-06	0.0878438	0.0728358	0.00128999	0.000325205	0.00597093	0.00213666	0.0120963	0.0050152	0.0110556	0.00585657	55.9254	39.4848	59	38	1	1
Bacteroides_uniformis	0.00476872	0.182576	9.66551e-05	7.84646e-06	0.293382	0.145625	0.00446508	0.00110569	0.028387	0.010782	0.0666353	0.0164782	0.0479464	0.021301	56.2537	38.8182	60	37	1	1
Roseburia_intestinalis	0.00207819	0.182576	3.72339e-05	5.05264e-06	0.0455937	0.0224876	0.00348352	0.000336462	0.00646837	0.00276508	0.0102548	0.00682029	0.00876429	0.00458531	56.7761	37.7576	58	29	1	1
Roseburia_hominis	0.00796257	0.202707	3.73665e-05	8.68039e-07	0.0382357	0.0300001	0.00170008	0.000427187	0.00372199	0.00161454	0.00822013	0.00433254	0.00583164	0.00353062	55.9104	39.5152	57	33	1	1
Lachnospira_eligens	0.0197476	0.220294	1.51498e-05	2.75833e-06	0.175812	0.380875	0.00181672	0.000226639	0.00937476	0.00152657	0.0396449	0.0150876	0.0277215	0.0325369	55.2537	40.8485	56	32	1	1
Blautia_sp.SC05B48	0.000377536	0.182576	3.78081e-05	2.57788e-06	0.0312346	0.00878645	0.00208511	0.000716838	0.00312636	0.00148515	0.00609881	0.00349727	0.00451367	0.002236	57.7463	35.7879	57	28	1	1
Blautia_hansenii	0.00584628	0.186119	5.84333e-05	0	0.0259595	0.00399519	0.000331634	0.000133754	0.000536965	0.000276312	0.000973248	0.000650883	0.00115777	0.000564978	56.1194	39.0909	58	32	1	0.969697
Anaerobutyricum_hallii	0.00183648	0.182576	3.20221e-05	1.26316e-06	0.0114046	0.0101591	0.000961167	0.000386775	0.0019649	0.00086165	0.00292318	0.00191749	0.00239296	0.00145408	56.8507	37.6061	59	30	1	1
Anaerostipes_hadrus	0.000301564	0.182576	4.36825e-05	1.08271e-06	0.0214839	0.012212	0.0012212	0.000212105	0.00243439	0.000733696	0.00427787	0.00177267	0.0035753	0.00167725	57.8657	35.5455	60	29	1	1
Clostridium_scindens	0.0278666	0.236529	6.69703e-05	0	0.00596764	0.00110837	0.000260614	0.00015235	0.000425153	0.000272385	0.000688665	0.00051931	0.000623127	0.000354516	54.9851	41.3939	57	35	1	0.969697
Lachnoclostridium_phocaeense	0.0149438	0.216573	1.45047e-05	0	0.00201964	0.000990206	0.000150431	6.57953e-05	0.000258796	0.000125803	0.000438364	0.000314166	0.00035841	0.000214068	55.4627	40.4242	56	31	1	0.969697
Butyrivibrio_fibrisolvens	0.0105166	0.206418	3.44513e-06	0	0.000584732	0.000525746	6.27843e-05	2.03183e-05	0.000132029	5.56409e-05	0.000201447	0.000140552	0.000150522	0.000107492	55.7164	39.9091	58	32	1	0.939394
Butyrivibrio_proteoclasticus	0.00162079	0.182576	8.73313e-06	0	0.000512294	0.000702226	4.49525e-05	1.02533e-05	0.000112323	2.93597e-05	0.000156229	0.000121625	0.000125877	8.62852e-05	56.9254	37.4545	58	28	1	0.939394
Butyrivibrio_hungatei	0.00387374	0.182576	4.54934e-06	0	0.000548484	0.000523862	4.88597e-05	1.48629e-05	0.000101447	2.7403e-05	0.00015952	9.95392e-05	0.00012498	7.94038e-05	56.3881	38.5455	59	29	1	0.909091
Pseudobutyrivibrio_xylanivorans	0.0161984	0.216851	3.23248e-06	0	0.00116039	0.000563885	7.72029e-05	2.08997e-05	0.000163315	6.24138e-05	0.00023165	0.000192483	0.000198959	0.000126767	55.403	40.5455	57	31	1	0.969697
Flavonifractor_plautii	0.0137757	0.216573	1.2323e-05	5.92912e-07	0.0430691	0.0170858	0.00102303	8.75336e-05	0.00196624	0.00109247	0.00371315	0.00191187	0.00443979	0.00265163	55.5224	40.303	59	35	1	1
Ruminococcus_bicirculans	0.000726506	0.182576	9.27536e-07	1.70727e-06	0.063792	0.0363831	6.32619e-05	1.05977e-05	0.000234522	4.43683e-05	0.00322396	0.000275651	0.00488649	0.00151099	57.3881	36.5152	58	29	1	1
Oscillibacter_sp.PEA192	0.0258484	0.236244	1.54509e-05	9.76738e-07	0.0389249	0.00741544	0.000363479	9.32083e-05	0.00125606	0.000715936	0.00349126	0.0017175	0.0026445	0.0012554	55.0448	41.2727	55	42	1	1
Dysosmobacter_welbionis	0.00698337	0.199236	2.19692e-05	8.50699e-07	0.0492574	0.00817773	0.000412244	8.53635e-05	0.00148574	0.000565367	0.00434257	0.00188395	0.00324923	0.00133348	56	39.3333	58	41	1	1
Flintibacter_sp.KGMB00164	0.0239579	0.231357	4.41684e-07	5.67133e-07	0.00572955	0.00200816	0.00011652	5.17951e-05	0.000360536	0.000133819	0.000723339	0.000431684	0.000522276	0.000301155	55.1045	41.1515	56	35	1	1
Massilistercora_timonensis	0.0263402	0.236529	9.01035e-06	0	0.00924609	0.00313222	0.000205196	8.13398e-05	0.000362771	0.000166597	0.000699871	0.000507771	0.000836251	0.000542472	55.0299	41.303	56	33	1	0.939394
Intestinimonas_butyriciproducens	0.0415611	0.255756	3.22429e-06	3.86681e-07	0.014463	0.00333333	8.81914e-05	3.6475e-05	0.000297193	0.000101962	0.00157813	0.000713166	0.00126127	0.000516594	54.6567	42.0606	55	36	1	1
Monoglobus_pectinilyticus	0.00188259	0.182576	6.18357e-07	0	0.00312521	0.0004899	4.78288e-05	1.67937e-05	0.000147174	4.42313e-05	0.000294979	0.000112842	0.000319827	9.51809e-05	56.8358	37.6364	61	32	1	0.939394
Eubacterium_sp.NSJ-61	0.029468	0.237061	2.64182e-05	4.64018e-07	0.00395117	0.0023322	0.000221064	0.000106268	0.000482563	0.00035883	0.00121735	0.000595809	0.000786536	0.000446975	54.9403	41.4848	53	45	1	1
Clostridium_sp.SY8519	0.0161981	0.216851	4.59351e-06	0	0.00132163	0.000261149	6.3793e-05	2.75718e-05	0.000124467	9.92034e-05	0.00029174	0.000182964	0.000215119	0.000103735	55.403	40.5455	55	40	1	0.939394
Christensenella_minuta	0.0422999	0.256129	5.74189e-07	0	0.001951	0.00194666	5.05966e-05	1.81099e-05	0.000125944	5.96329e-05	0.000309372	0.000128238	0.000282113	0.000219182	54.6418	42.0909	58	37	1	0.969697
Streptococcus_sp.HSISM1	0.045367	0.26086	0	4.86102e-07	0.0175076	0.0586531	1.38907e-05	1.20828e-05	4.38761e-05	0.000239067	0.000297258	0.00275303	0.000505527	0.00338877	46.4179	58.7879	45	66	0.985075	1
Streptococcus_parasanguinis	0.0408333	0.254587	1.11319e-06	1.63191e-06	0.0155989	0.0531791	2.22511e-05	2.83465e-05	8.34152e-05	0.00034863	0.000356621	0.00309949	0.000626032	0.00487004	46.3284	58.9697	44	67	1	1
Streptococcus_mitis	0.0189878	0.220079	7.78372e-07	4.64018e-07	0.00153592	0.00352928	2.04333e-05	5.08774e-05	5.32249e-05	0.000136964	0.000120426	0.000600424	0.00015435	0.000473277	45.7164	60.2121	43	68	1	1
Streptococcus_australis	0.0273492	0.236529	8.39199e-07	0	0.00246075	0.00432175	9.38571e-06	2.05927e-05	2.64831e-05	0.000104307	8.93719e-05	0.000231936	0.000100329	0.00041914	46	59.6364	44	71	1	0.939394
Longibaculum_sp.KGMB06250	0.00925902	0.202707	4.29491e-05	1.59828e-06	0.0305978	0.0056363	0.000525212	0.00021071	0.00157574	0.000757201	0.00376805	0.00206506	0.00296254	0.00128032	55.806	39.7273	57	38	1	1
Bifidobacterium_pseudocatenulatum	0.0013236	0.182576	0	0	0.0467066	0.0176379	1.36209e-05	3.55668e-06	0.000174475	1.39022e-05	0.0012149	7.37698e-05	0.00191357	0.000623669	57.0448	37.2121	59	34	0.985075	0.939394
Campylobacter_coli	0.0373536	0.250351	4.04025e-06	0	0.00133388	0.000968072	7.25868e-05	3.92635e-05	0.000126161	9.20209e-05	0.000224963	0.000156197	0.000210254	0.000139591	54.7463	41.8788	57	38	1	0.939394

### Sheet: LC vs. NC
Supplementary table S9C Wilcoxon rank-sum test in LC vs. NC at species level
LC vs. NC	pvalue	kw.p.adjust	min_LC	min_NC	max_LC	max_NC	lower_LC	lower_NC	median_LC	median_NC	upper_LC	upper_NC	mean_LC	mean_NC	rank.mean_LC	rank.mean_NC	rank.median_LC	rank.median_NC	occurrence_LC	occurrence_NC
Phocaeicola_vulgatus	0.0289059	0.059817	5.78229e-05	0.0076581	0.389595	0.544229	0.00531987	0.0898875	0.0910437	0.139668	0.218029	0.246259	0.121534	0.181066	28.7273	39.1176	26	38.5	1	1
Phocaeicola_dorei	0.00105532	0.00623328	1.22092e-05	0.00908594	0.666776	0.166497	0.00666473	0.0208427	0.0168209	0.0323734	0.0291982	0.069767	0.0529992	0.0516884	26.2121	41.5588	23	42.5	1	1
Phocaeicola_salanitronis	0.0186425	0.0433767	0	0.000134671	0.0114096	0.0215737	0.000226606	0.000865647	0.00126541	0.00225772	0.00203986	0.00414082	0.00203819	0.00382575	28.3333	39.5	28	42.5	0.969697	1
Bacteroides_sp.HF-5287	0.00864472	0.0253051	1.13953e-06	0.000598638	0.029628	0.0945774	0.00088952	0.00206286	0.0018651	0.00527355	0.00453996	0.0101009	0.00482534	0.010222	27.697	40.1176	24	43	1	1
Bacteroides_sp.A1C1	4.10476e-06	0.000473833	1.66046e-06	0.00248032	0.0978217	0.120523	0.000623311	0.00908201	0.00227339	0.0143675	0.00908377	0.0249196	0.00868126	0.0220168	23.3333	44.3529	17	45	1	1
Bacteroides_sp.CACC_737	1.37553e-06	0.000311415	1.23738e-06	0.00114491	0.0728358	0.109417	0.000325205	0.0051144	0.00213666	0.00864708	0.0050152	0.0164642	0.00585657	0.01566	22.8788	44.7941	18	44.5	1	1
Bacteroides_intestinalis	1.00326e-05	0.000640857	1.53022e-06	0.00115871	0.0419994	0.0277079	0.000191273	0.00277781	0.00178582	0.0061689	0.0032171	0.00934924	0.00476588	0.00716732	23.7273	43.9706	22	47.5	1	1
Bacteroides_uniformis	2.85996e-07	0.00018983	7.84646e-06	0.00650133	0.145625	0.223728	0.00110569	0.0352615	0.010782	0.0550062	0.0164782	0.0865457	0.021301	0.0651864	22.2727	45.3824	19	45.5	1	1
Bacteroides_helcogenes	0.000478048	0.00387616	0	0.000188019	0.00994281	0.00575762	8.83364e-05	0.000586971	0.000269997	0.0011657	0.000968416	0.00247148	0.000925206	0.00178458	25.5455	42.2059	21	42.5	0.939394	1
Bacteroides_heparinolyticus	0.0003597	0.00330451	0	8.48264e-05	0.00501655	0.00452451	7.03476e-05	0.000373233	0.00022583	0.000874745	0.000769755	0.00182605	0.000603314	0.00120839	25.3636	42.3824	21	44	0.939394	1
Bacteroides_caccae	0.0410089	0.0778807	2.26853e-06	0.00012926	0.130316	0.118698	0.000225459	0.0017599	0.00143451	0.00674037	0.0123405	0.0125822	0.014046	0.012297	29.0606	38.7941	24	40.5	1	1
Bacteroides_cellulosilyticus	1.39708e-05	0.000713118	7.16275e-07	0.000314186	0.0339304	0.0936933	0.000175915	0.00302228	0.000961862	0.00721219	0.00247694	0.0109276	0.00404862	0.0105943	23.8788	43.8235	18	45.5	1	1
Bacteroides_zoogleoformans	0.00207766	0.00967754	0	0.000103423	0.00399892	0.00402754	0.000126815	0.000277675	0.000341632	0.000878387	0.000589599	0.00134969	0.000548602	0.00103078	26.5455	41.2353	28	45	0.939394	1
Bacteroides_coprosuis	0.0441203	0.0822363	0	1.2387e-05	0.00205094	0.00158511	1.64247e-05	4.77073e-05	6.32242e-05	0.000129223	0.000297363	0.000522578	0.000286143	0.000333714	29.1212	38.7353	26	39.5	0.909091	1
Parabacteroides_sp.CT06	0.00892409	0.0259036	0	0.000505016	0.0613428	0.0658047	0.000212336	0.00122473	0.000794585	0.00285126	0.00416067	0.00614612	0.00458219	0.00604978	27.6667	40.1471	20	37.5	0.909091	1
Paraprevotella_xylaniphila	0.00864472	0.0253051	0	6.29441e-05	0.0247363	0.0471586	0.000152214	0.000573676	0.000878846	0.00184226	0.00179122	0.00756613	0.00282899	0.00624679	27.697	40.1176	28	42.5	0.969697	1
Alistipes_dispar	0.022066	0.0487196	0	4.85288e-06	0.0411318	0.0192208	2.6603e-06	0.000129127	0.000194127	0.000645373	0.000475023	0.00120876	0.00172187	0.00133718	28.4545	39.3824	29	43	0.848485	1
Alistipes_finegoldii	0.00769772	0.0234643	5.53485e-07	0.000114517	0.0180272	0.0260855	0.000207087	0.00134301	0.000616431	0.00221059	0.00205605	0.00407281	0.00224504	0.00322001	27.6061	40.2059	23	42.5	1	1
Alistipes_shahii	0.00168249	0.00845226	2.21394e-06	7.47483e-05	0.0414479	0.0496389	5.31797e-05	0.00220816	0.000278189	0.00678368	0.00432647	0.0112741	0.00573459	0.010012	26.5152	41.2647	21	42.5	1	1
Alistipes_onderdonkii	0.0167812	0.04036	3.90695e-07	1.92786e-05	0.0195022	0.147798	9.84806e-05	0.000506553	0.000492719	0.00325316	0.0037433	0.00845165	0.00321524	0.0116943	28.2424	39.5882	24	41	1	1
Alistipes_communis	0.000790022	0.00535079	4.88369e-07	4.89776e-05	0.00891341	0.0181788	7.77958e-05	0.00039957	0.000309607	0.00426773	0.0021154	0.00762915	0.00169764	0.0048973	26.0303	41.7353	24	45.5	1	1
Alistipes_sp.dk3624	0.000190684	0.00235402	0	9.31505e-06	0.00347949	0.00768303	1.12217e-05	0.000106288	7.71932e-05	0.000608954	0.000250576	0.00150069	0.000304213	0.00137016	24.9697	42.7647	23	48.5	0.939394	1
Odoribacter_splanchnicus	0.0104522	0.0287273	2.11627e-06	9.44649e-05	0.0526297	0.0214059	7.18117e-05	0.00152026	0.00140812	0.00617509	0.00483827	0.0112967	0.00541983	0.00702443	27.8485	39.9706	25	44	1	1
Barnesiella_viscericola	0.0152347	0.0376263	0	3.57983e-05	0.00713314	0.00343623	3.01715e-05	0.000255068	0.000260728	0.00063728	0.000643454	0.00105703	0.000610411	0.000781248	28.1212	39.7059	26	42	0.939394	1
Duncaniella_dubosii	0.0123468	0.0326016	0	1.31785e-05	0.000430188	0.00101724	1.96871e-05	0.000106916	9.40457e-05	0.000189312	0.000250543	0.000412234	0.000148319	0.000282073	27.9394	39.8824	24	39.5	0.909091	1
Muribaculum_sp.TLL-A4	0.0428235	0.0802092	0	4.68421e-06	0.000443838	0.000601188	1.96675e-05	4.76195e-05	6.65396e-05	0.000136184	0.000262228	0.000358741	0.000132929	0.000209446	29.0909	38.7647	28	37.5	0.939394	1
Roseburia_intestinalis	2.493e-05	0.000882521	5.05264e-06	0.0012454	0.0224876	0.0520176	0.000336462	0.00529477	0.00276508	0.00870745	0.00682029	0.0143939	0.00458531	0.0118995	24.1515	43.5588	20	44.5	1	1
Roseburia_hominis	0.000230029	0.00258235	8.68039e-07	0.000320973	0.0300001	0.0374347	0.000427187	0.00267967	0.00161454	0.00512737	0.00433254	0.00839744	0.00353062	0.00819158	25.303	42.4412	19	42.5	1	1
Lachnospira_eligens	0.000913923	0.00576268	2.75833e-06	0.000381785	0.380875	0.255773	0.000226639	0.00410791	0.00152657	0.0210469	0.0150876	0.0587046	0.0325369	0.0401517	26.1212	41.6471	20	43.5	1	1
Blautia_sp.SC05B48	1.93238e-05	0.000771498	2.57788e-06	0.000431729	0.00878645	0.0144603	0.000716838	0.0021643	0.00148515	0.00424565	0.00349727	0.00668105	0.002236	0.00497154	24.0303	43.6765	19	44	1	1
Blautia_sp.N6H1-15	0.0130517	0.0339852	0	8.94509e-05	0.00213064	0.00121282	0.00016265	0.000268207	0.000258203	0.000388009	0.000410703	0.000566621	0.000339822	0.000459437	28.0303	39.7941	24	40	0.969697	1
Blautia_sp.LZLJ-3	0.00207766	0.00967754	0	1.30477e-05	0.00132738	0.000708993	3.17328e-05	8.3105e-05	6.19919e-05	0.000145365	0.000124946	0.000250811	0.00016583	0.000195958	26.5455	41.2353	21	44.5	0.939394	1
Blautia_sp.YL58	1.90331e-05	0.000771495	0	0	0.000945172	0.0010564	0	0	0	0.0003852	0	0.000541942	6.77252e-05	0.000337672	24.7273	43	20	48.5	0.151515	0.676471
Blautia_hansenii	1.81196e-05	0.000771409	0	0.000125654	0.00399519	0.00211295	0.000133754	0.000539964	0.000276312	0.000901144	0.000650883	0.00136543	0.000564978	0.00100273	24	43.7059	19	45.5	0.969697	1
Anaerobutyricum_hallii	6.68157e-06	0.00056512	1.26316e-06	0.000417155	0.0101591	0.0101729	0.000386775	0.00202302	0.00086165	0.00291872	0.00191749	0.0033215	0.00145408	0.002881	23.5455	44.1471	20	47	1	1
Enterocloster_clostridioformis	1.38911e-05	0.000713118	0	0.000248104	0.00534704	0.00703368	0.000260261	0.00122356	0.000760764	0.00184375	0.00153364	0.00321451	0.00108182	0.0023895	23.4848	44.2059	20	46.5	0.939394	1
Anaerostipes_hadrus	2.05441e-07	0.000181815	1.08271e-06	0.000719175	0.012212	0.0713876	0.000212105	0.00258527	0.000733696	0.00399755	0.00177267	0.00606526	0.00167725	0.00666896	22.1515	45.5	18	45.5	1	1
Anaerostipes_rhamnosivorans	0.000479593	0.00387616	0	1.53599e-05	0.000440093	0.00145273	1.78018e-05	7.61004e-05	5.24237e-05	0.000119837	0.000116956	0.000192195	8.63617e-05	0.00019244	25.7273	42.0294	18	42.5	0.969697	1
Clostridium_scindens	5.88732e-05	0.00132746	0	0.000154755	0.00110837	0.00689904	0.00015235	0.000408828	0.000272385	0.000602995	0.00051931	0.000949288	0.000354516	0.000869522	24.5758	43.1471	20	43.5	0.969697	1
Lachnoclostridium_sp.YL32	0.0161975	0.0393634	0	0.000134672	0.002632	0.00118481	0.000140195	0.000314641	0.000348932	0.000473432	0.000495377	0.000716588	0.000457926	0.000529991	28.2121	39.6176	27	41.5	0.969697	1
Lachnoclostridium_phocaeense	8.19775e-06	0.000598921	0	6.95986e-05	0.000990206	0.00177235	6.57953e-05	0.000225652	0.000125803	0.000445273	0.000314166	0.000732246	0.000214068	0.000523255	23.6364	44.0588	19	46.5	0.969697	1
Lacrimispora_saccharolytica	0.000109281	0.00174783	0	4.23141e-05	0.00400531	0.00189442	4.15668e-05	0.000139345	9.06367e-05	0.000316002	0.00021025	0.000464927	0.000252694	0.000387769	24.6364	43.0882	21	47.5	0.939394	1
Lacrimispora_sphenoides	0.00160967	0.00819917	0	4.03322e-05	0.00436894	0.000361051	3.218e-05	8.9104e-05	4.94852e-05	0.000123463	0.000106915	0.000149463	0.000212991	0.000128239	26.3636	41.4118	19	43	0.939394	1
Anaerocolumna_sp.CTTW	0.00141403	0.00756133	0	8.32409e-06	0.00028016	0.000586151	1.96312e-05	7.07964e-05	3.83743e-05	0.000106114	9.35645e-05	0.000142009	7.00213e-05	0.000126054	26.2727	41.5	20	42.5	0.939394	1
Butyrivibrio_fibrisolvens	0.000435063	0.00368719	0	1.24861e-05	0.000525746	0.00084219	2.03183e-05	9.89539e-05	5.56409e-05	0.00017576	0.000140552	0.000252512	0.000107492	0.0002144	25.4848	42.2647	20	44	0.939394	1
Butyrivibrio_proteoclasticus	0.000200403	0.00240755	0	9.28202e-06	0.000702226	0.000680203	1.02533e-05	7.76102e-05	2.93597e-05	0.000132646	0.000121625	0.000241048	8.62852e-05	0.000170881	25	42.7353	18	42.5	0.939394	1
Butyrivibrio_hungatei	7.59248e-05	0.00148768	0	1.133e-05	0.000523862	0.000675299	1.48629e-05	6.64755e-05	2.7403e-05	0.000147302	9.95392e-05	0.000232921	7.94038e-05	0.000178338	24.4242	43.2941	19	46.5	0.909091	1
Pseudobutyrivibrio_xylanivorans	0.000111804	0.00175496	0	1.57233e-05	0.000563885	0.00149809	2.08997e-05	0.00015655	6.24138e-05	0.000218839	0.000192483	0.000410054	0.000126767	0.000314837	24.9091	42.8235	19	44.5	0.969697	1
Lachnoanaerobaculum_umeaense	0.000411199	0.0035736	3.81937e-07	1.18916e-05	0.000320401	0.000435778	2.23903e-05	7.48161e-05	4.98694e-05	0.0001012	0.000101567	0.000159737	7.26153e-05	0.00013096	25.6364	42.1176	21	42	1	1
Faecalibacterium_prausnitzii	0.00657805	0.0210819	1.85413e-05	0.00888717	0.261003	0.222303	0.00318381	0.0328952	0.0332582	0.0891076	0.0811765	0.148801	0.0541578	0.089952	27.4848	40.3235	26	42.5	1	1
Flavonifractor_plautii	0.000256159	0.00277028	5.92912e-07	0.000789013	0.0170858	0.0382738	8.75336e-05	0.00170274	0.00109247	0.00316521	0.00191187	0.00637276	0.00265163	0.00614689	25.3636	42.3824	19	42.5	1	1
Ruminococcus_bicirculans	1.93238e-05	0.000771498	1.70727e-06	9.90963e-06	0.0363831	0.0277751	1.05977e-05	0.000157228	4.43683e-05	0.000763807	0.000275651	0.00726966	0.00151099	0.00463479	24.0303	43.6765	19	45.5	1	1
Ruminococcus_champanellensis	5.52943e-05	0.00129345	0	5.02088e-06	0.000796241	0.00209476	5.72784e-06	5.55199e-05	2.9526e-05	0.000270787	0.00010685	0.000691189	0.000107713	0.000439841	24.2424	43.4706	22	44.5	0.939394	1
Ruminococcus_sp.JE7A12	7.34181e-06	0.000567725	0	5.58242e-06	0.00128824	0.000948597	6.0578e-06	5.89605e-05	1.52469e-05	0.000129886	4.33042e-05	0.00019846	8.51987e-05	0.000163476	23.1515	44.5294	18	47.5	0.939394	1
Ruthenibacterium_lactatiformans	0.00340755	0.0132892	8.50699e-07	5.99514e-05	0.00562176	0.0190315	0.00017179	0.00075152	0.000601729	0.00165718	0.00203444	0.00419365	0.00130481	0.0033042	27	40.7941	23	41.5	1	1
Acutalibacter_muris	3.39941e-05	0.00105057	0	8.0268e-06	0.000367682	0.000722645	2.17156e-05	9.12377e-05	4.87422e-05	0.000129558	9.24741e-05	0.000285617	7.21765e-05	0.000200117	23.9697	43.7353	20	45.5	0.939394	1
Romboutsia_ilealis	0.00432874	0.0156578	0	4.98785e-06	0.00585377	0.0070498	5.85359e-06	5.63463e-05	2.95309e-05	0.000142088	0.000154747	0.000291564	0.000559226	0.000653533	27.0909	40.7059	20	41.5	0.939394	1
Clostridioides_difficile	0.0361921	0.0709413	2.32009e-06	0.000229903	0.276933	0.0128595	0.000933855	0.00173025	0.00177854	0.00234066	0.00287173	0.00427377	0.011026	0.00326552	28.9394	38.9118	26	39	1	1
Oscillibacter_sp.PEA192	1.59682e-07	0.000181815	9.76738e-07	7.30281e-05	0.00741544	0.0254528	9.32083e-05	0.00220994	0.000715936	0.0043277	0.0017175	0.00592729	0.0012554	0.00510808	22.0606	45.5882	21	49.5	1	1
Oscillibacter_sp.NSJ-62	7.90839e-05	0.0014918	0	6.40182e-05	0.00234753	0.0130525	8.81398e-05	0.000598939	0.000273234	0.00129952	0.00101391	0.00323913	0.000604173	0.00213336	24.7273	43	21	43.5	0.969697	1
Oscillibacter_valericigenes	6.91766e-06	0.00056512	0	8.55531e-06	0.000486606	0.00107495	7.00135e-06	6.02144e-05	1.94214e-05	0.000189635	6.68184e-05	0.000411836	7.11087e-05	0.000286421	23.1212	44.5588	20	46.5	0.909091	1
Dysosmobacter_welbionis	5.14839e-08	9.11266e-05	8.50699e-07	0.000392725	0.00817773	0.0257393	8.53635e-05	0.00184055	0.000565367	0.00456113	0.00188395	0.00814507	0.00133348	0.00647017	21.6667	45.9706	18	48.5	1	1
Flintibacter_sp.KGMB00164	1.73738e-07	0.000181815	5.67133e-07	9.45299e-05	0.00200816	0.0101438	5.17951e-05	0.000512143	0.000133819	0.000692122	0.000431684	0.00138424	0.000301155	0.00115391	22.0909	45.5588	18	46.5	1	1
Massilistercora_timonensis	0.000282633	0.00292975	0	3.12153e-05	0.00313222	0.00550688	8.13398e-05	0.000364084	0.000166597	0.000800646	0.000507771	0.00141652	0.000542472	0.00125975	25.2121	42.5294	19	43.5	0.939394	1
Intestinimonas_butyriciproducens	3.0096e-05	0.000968543	3.86681e-07	7.78099e-05	0.00333333	0.00842422	3.6475e-05	0.000317395	0.000101962	0.00122729	0.000713166	0.0023571	0.000516594	0.00170103	24.2424	43.4706	20	46	1	1
Monoglobus_pectinilyticus	6.52528e-06	0.00056512	0	2.11075e-05	0.0004899	0.00157176	1.67937e-05	9.89952e-05	4.42313e-05	0.000168979	0.000112842	0.000489263	9.51809e-05	0.000336398	23.0909	44.5882	19	44.5	0.939394	1
Eubacterium_maltosivorans	0.000172559	0.00222421	0	1.44681e-05	0.00105906	0.000799814	2.86058e-05	9.40308e-05	6.56831e-05	0.000166375	0.000101165	0.000273439	0.000111962	0.000206898	24.9091	42.8235	21	44.5	0.939394	1
Eubacterium_sp.NSJ-61	0.000829504	0.00546519	4.64018e-07	6.5899e-05	0.0023322	0.00396824	0.000106268	0.000328195	0.00035883	0.000638343	0.000595809	0.00118631	0.000446975	0.000908713	26.0606	41.7059	26	43.5	1	1
Eubacterium_cellulosolvens	0.000524969	0.00412976	0	1.60206e-05	0.00195348	0.000739107	2.09219e-05	6.7058e-05	3.90314e-05	0.000124883	0.000113435	0.000173906	0.000120384	0.000163285	25.6061	42.1471	21	43.5	0.939394	1
Clostridium_sp.SY8519	1.84499e-05	0.000771409	0	2.19333e-05	0.000261149	0.00117857	2.75718e-05	0.000118785	9.92034e-05	0.000255425	0.000182964	0.000448793	0.000103735	0.000329721	23.6364	44.0588	22	49	0.939394	1
Hungatella_hathewayi	0.0415531	0.078634	0	3.16447e-05	0.00378951	0.000656945	4.78761e-05	0.000118281	0.000131441	0.000194762	0.000231877	0.000270286	0.000296572	0.000209247	29.0606	38.7941	28	39.5	0.939394	1
Christensenella_minuta	0.0022049	0.0100292	0	4.12901e-06	0.00194666	0.00161462	1.81099e-05	8.5114e-05	5.96329e-05	0.000227159	0.000128238	0.000512108	0.000219182	0.000345478	26.697	41.0882	20	44	0.969697	1
Phascolarctobacterium_faecium	0.0037091	0.0140916	5.88741e-07	0.000266183	0.0540922	0.0594991	1.12262e-05	0.00167386	0.00173965	0.010922	0.0115167	0.0195927	0.00822008	0.0134241	27.0606	40.7353	26	42	1	1
Veillonella_parvula	0.00176091	0.00866584	8.2492e-07	4.68401e-06	0.213753	0.00516652	0.000176383	5.87451e-05	0.000921367	0.000124878	0.0148173	0.000351126	0.0166612	0.000430146	41.4545	26.7647	47	24.5	1	1
Veillonella_atypica	0.00657805	0.0210819	8.76478e-07	2.07642e-06	0.297076	0.00561448	2.79282e-05	1.62034e-05	0.000117914	3.3159e-05	0.00832936	9.97729e-05	0.0197948	0.00025418	40.5152	27.6765	45	26.5	1	1
Veillonella_dispar	0.0140353	0.0357104	6.96027e-07	1.88326e-06	0.0889286	0.00107161	2.15876e-05	1.32568e-05	0.000223444	3.93806e-05	0.00374189	0.000149283	0.00937968	0.000133197	39.9091	28.2647	45	26.5	1	1
Streptococcus_sp.HSISM1	0.00133582	0.00732131	4.86102e-07	8.80621e-07	0.0586531	0.000394958	1.20828e-05	4.78038e-06	0.000239067	1.62929e-05	0.00275303	5.93147e-05	0.00338877	4.95708e-05	41.6364	26.5882	49	26.5	1	1
Streptococcus_sp.LPB0220	0.00146585	0.00772954	0	1.18818e-06	0.0644759	0.000443955	1.52603e-05	6.06025e-06	0.000280962	1.62212e-05	0.00169075	6.28464e-05	0.00371917	5.61031e-05	41.5758	26.6471	49	26.5	0.969697	1
Streptococcus_parasanguinis	0.00420633	0.0153761	1.63191e-06	1.83463e-06	0.0531791	0.000814487	2.83465e-05	1.44384e-05	0.00034863	5.0443e-05	0.00309949	0.0001059	0.00487004	0.000109351	40.8485	27.3529	49	27.5	1	1
Streptococcus_mitis	0.00457009	0.0162322	4.64018e-07	2.86257e-06	0.00352928	0.000270364	5.08774e-05	1.65358e-05	0.000136964	3.81977e-05	0.000600424	7.66239e-05	0.000473277	6.86913e-05	40.7879	27.4118	46	25.5	1	1
Streptococcus_pasteurianus	0.00175363	0.00864605	0	1.89935e-05	0.000497747	0.00429387	4.19232e-05	0.000118953	0.000135071	0.000211696	0.000206523	0.000427979	0.000136823	0.000411594	26.4242	41.3529	27	43.5	0.939394	1
Streptococcus_oralis	0.0167812	0.04036	6.1869e-07	7.4119e-06	0.0141367	0.0012172	3.73765e-05	2.41805e-05	0.000183035	6.82213e-05	0.000921491	0.000129484	0.00132465	0.000127173	39.7576	28.4118	45	28.5	1	1
Streptococcus_australis	0.0025597	0.0110235	0	9.75877e-07	0.00432175	0.000293927	2.05927e-05	8.62989e-06	0.000104307	1.91641e-05	0.000231936	3.79848e-05	0.00041914	3.25395e-05	41.303	26.9118	50	26.5	0.939394	1
Streptococcus_agalactiae	0.0167812	0.04036	0	5.35147e-06	0.000580845	0.00330826	1.10567e-05	4.81203e-05	5.37946e-05	0.000103138	0.000107375	0.000237467	0.000102665	0.000301592	28.2424	39.5882	26	40.5	0.969697	1
Enterococcus_saigonensis	3.7915e-05	0.00107662	0	1.87622e-05	0.000314927	0.000907902	1.04687e-05	5.8142e-05	3.86421e-05	0.000127889	9.32171e-05	0.000256422	6.21897e-05	0.000196183	24.0303	43.6765	23	46	0.939394	1
Erysipelatoclostridium_ramosum	0.0135357	0.0347893	0	3.96656e-06	0.0425532	0.00180378	2.10752e-05	1.88687e-05	0.000143995	4.40927e-05	0.00195732	0.000102327	0.00263992	0.000147188	39.9394	28.2353	44	28.5	0.969697	1
Longibaculum_sp.KGMB06250	0.000617154	0.00457694	1.59828e-06	0.000422828	0.0056363	0.0433119	0.00021071	0.00103729	0.000757201	0.00200838	0.00206506	0.00389955	0.00128032	0.00382255	25.8788	41.8824	21	42	1	1
Faecalitalea_cylindroides	0.00168024	0.00845226	0	3.44525e-05	0.000976601	0.00178686	7.95268e-05	0.000215529	0.000201189	0.000409549	0.000422468	0.000733251	0.000271566	0.000567793	26.3939	41.3824	23	41.5	0.939394	1
Bifidobacterium_pseudocatenulatum	2.72776e-05	0.000925008	0	2.08187e-06	0.0176379	0.0446033	3.55668e-06	5.27502e-05	1.39022e-05	0.000340287	7.37698e-05	0.00116798	0.000623669	0.00240382	23.8485	43.8529	20	45.5	0.939394	1
Bifidobacterium_catenulatum	2.72625e-05	0.000925008	0	1.98428e-06	0.00222253	0.00476163	6.13144e-06	4.31472e-05	2.23776e-05	0.000111711	6.69103e-05	0.000216844	0.000102347	0.000333796	23.8485	43.8529	22	48.5	0.909091	1
Bifidobacterium_breve	0.0213994	0.0475642	0	1.19382e-05	0.17043	0.000972958	3.83188e-05	6.31449e-05	6.07938e-05	0.000112575	0.000109289	0.000149404	0.00524332	0.000153221	28.4545	39.3824	25	42	0.969697	1
Adlercreutzia_equolifaciens	1.35676e-05	0.000713118	0	0	0.000294987	0.00220809	5.47452e-07	1.1926e-05	3.01011e-06	0.000145614	1.15481e-05	0.000303629	2.76991e-05	0.000300795	23.4848	44.2059	21	48.5	0.757576	0.970588
Collinsella_aerofaciens	0.0361921	0.0709413	3.09074e-06	2.18922e-05	0.0158354	0.00674963	2.56569e-05	0.00040846	0.000352354	0.00132452	0.00210704	0.00192909	0.00175379	0.00164711	28.9394	38.9118	23	38.5	1	1
Campylobacter_coli	0.000550007	0.00423563	0	2.14048e-05	0.000968072	0.00111554	3.92635e-05	0.000119294	9.20209e-05	0.000203352	0.000156197	0.000361469	0.000139591	0.000296264	25.6364	42.1176	23	44	0.939394	1
Akkermansia_muciniphila	0.00386866	0.014487	4.1246e-07	6.63945e-06	0.00956555	0.022774	1.52113e-05	6.1346e-05	4.50145e-05	0.000152128	0.000149356	0.000281281	0.000457668	0.00141654	27.0909	40.7059	21	42.5	1	1
