## Supplemental Table S1-15 for "Integrated microbiome and metabolome analysis reveals the interaction between intestinal flora and serum metabolites as potential biomarkers in hepatocellular carcinoma patients": supplementary table S12-Metabolites on the pathways.xlsx

### Sheet: HCC vs. NC
Supplementary table S12A Metabolites on the pathways in HCC vs. NC
X.Pathway	Count	Count.All	Pvalue	Pathway.ID	KEGG.Names	KEGG.IDs
Caffeine metabolism	9	22	1.10162e-10	map00232	Xanthine;1-methyluric acid;1,7-dimethyluric acid;3-methylxanthine;1-methylxanthine;Theobromine;Paraxanthine;Theophylline;Caffeine	C00385+C16359+C16356+C16357+C16358+C07480+C13747+C07130+C07481
Metabolic pathways	52	1706	0.000376488	map01100	D-ornithine;Allantoic acid;D-glucopyranuronic acid;Taurine;N-[4-(3-amino-1-oxo-1,4,5,6,6a,7-hexahydro-8h-imidazo[1,5-f]pteridin-10-ium-8-yl)benzoyl]-l-glutamic acid;Deoxyguanosine monophosphate;Xanthine;4-hydroxybenzaldehyde;Dihydroxymandelic acid;1,7-dimethyluric acid;Phenanthrene;4-methyl-5-thiazoleethanol;3-methylxanthine;Catechol;1-methylxanthine;Salicylic acid;Theobromine;Paraxanthine;5'-met…	C00515+C00499+C00191+C00245+C00445+C00362+C00385+C00633+C05580+C16356+C11422+C04294+C16357+C00090+C16358+C00805+C07480+C13747+C00170+C00147+C07130+C19787+C15606+C01606+C03758+C07481+C01468+C00568+C00482+C00755+C05795+C05594+C03205+C06423+C05787+C00072+C00593+C07715+C04421+C00535+C00486+C01571+C16317+C02575+C16154+C01921+C01227+C14749+C19615+C05957+C06167+C00473
Bile secretion	8	97	0.000500163	map04976	Salicylic acid;Dopamine;Aspirin;Bilirubin;Ouabain;Glycocholate;Taurochenodeoxycholic acid;Glycochenodeoxycholate	C00805+C03758+C01405+C00486+C01443+C01921+C05465+C05466
Cholesterol metabolism	3	10	0.000725422	map04979	Glycocholate;Taurochenodeoxycholic acid;Glycochenodeoxycholate	C01921+C05465+C05466
Primary bile acid biosynthesis	4	47	0.0117646	map00120	Taurine;Glycocholate;Taurochenodeoxycholic acid;Glycochenodeoxycholate	C00245+C01921+C05465+C05466
Drug metabolism - other enzymes	4	52	0.0165984	map00983	Isoniazid;5-fluorodeoxyuridine monophosphate;Irinotecan;Apc	C07054+C04242+C16641+C16542
Prostate cancer	2	11	0.0174657	map05215	Testosterone;Dehydroepiandrosterone (dhea)	C00535+C01227
Porphyrin and chlorophyll metabolism	7	142	0.0183459	map00860	D-urobilin;Pyropheophorbide a;Bilirubin diglucuronide;Bilirubin;Urobilinogen;5-oxo-delta-bilirubin;Primary fluorescent chlorophyll catabolite	C05795+C18064+C05787+C00486+C05790+C20666+C18098
Cysteine and methionine metabolism	4	61	0.0280713	map00270	5'-methylthioadenosine;5'-s-methyl-5'-thioinosine;1,2-dihydroxy-3-keto-5-methylthiopentene;Cysteine-glutathione disulfide	C00170+C19787+C15606+C05526

### Sheet: HCC vs. LC
Supplementary table S12B Metabolites on the pathways in HCC vs. LC
X.Pathway	Count	Count.All	Pvalue	Pathway.ID	KEGG.Names	KEGG.IDs
Bile secretion	6	97	0.000166265	map04976	Uric acid;Ouabain;Estrone sulfate;Taurochenodeoxycholic acid;Glycochenodeoxycholate;Fexofenadine	C00366+C01443+C02538+C05465+C05466+C06999
Cholesterol metabolism	2	10	0.00300761	map04979	Taurochenodeoxycholic acid;Glycochenodeoxycholate	C05465+C05466
Purine metabolism	4	95	0.00838971	map00230	Uric acid;Xanthine;Adenine;Î²-d-3-ribofuranosyluric acid	C00366+C00385+C00147+C05513
Caffeine metabolism	2	22	0.0144557	map00232	Xanthine;Theophylline	C00385+C07130
Metabolic pathways	22	1706	0.0277226	map01100	D-glucopyranuronic acid;Valine;Uric acid;Xanthine;Quinolinic acid;Pretyrosine;P-toluenesulfonic acid;5'-methylthioadenosine;Adenine;Theophylline;Sinapinic acid;Quercetin;Desoxycortone;Udp-beta-l-threo-pentopyranos-4-ulose;Bilirubin diglucuronide;Vitamin c;N-succinyl-l-diaminopimelic acid;19(r)-hete;Hexadecanedioic acid;D-sphingosine;Prostaglandin j2;Retinol	C00191+C00183+C00366+C00385+C03722+C00826+C06677+C00170+C00147+C07130+C00482+C00389+C03205+C16155+C05787+C00072+C04421+C14749+C19615+C00319+C05957+C00473
Apoptosis	1	4	0.0331221	map04210	D-sphingosine	C00319
Vitamin digestion and absorption	2	39	0.0422819	map04977	Vitamin c;Retinol	C00072+C00473

### Sheet: LC vs. NC
Supplementary table S12C Metabolites on the pathways in LC vs. NC
X.Pathway	Count	Count.All	Pvalue	Pathway.ID	KEGG.Names	KEGG.IDs
Caffeine metabolism	6	22	1.84486e-06	map00232	Xanthine;1,7-dimethyluric acid;Theobromine;Paraxanthine;Theophylline;Caffeine	C00385+C16356+C07480+C13747+C07130+C07481
Bile secretion	10	97	9.37065e-06	map04976	Dopamine;Bilirubin;Ouabain;Deoxycholic acid;Estrone sulfate;Glycocholate;Taurochenodeoxycholic acid;Cholate;Glycochenodeoxycholate;Fexofenadine	C03758+C00486+C01443+C04483+C02538+C01921+C05465+C00695+C05466+C06999
Cholesterol metabolism	3	10	0.000621775	map04979	Glycocholate;Taurochenodeoxycholic acid;Glycochenodeoxycholate	C01921+C05465+C05466
Primary bile acid biosynthesis	5	47	0.00147874	map00120	Taurine;Glycocholate;Taurochenodeoxycholic acid;Cholate;Glycochenodeoxycholate	C00245+C01921+C05465+C00695+C05466
Metabolic pathways	44	1706	0.008801	map01100	Allantoic acid;D-glucopyranuronic acid;Taurine;Sucrose;N-[4-(3-amino-1-oxo-1,4,5,6,6a,7-hexahydro-8h-imidazo[1,5-f]pteridin-10-ium-8-yl)benzoyl]-l-glutamic acid;Valine;Deoxyguanosine monophosphate;Xanthine;4-hydroxybenzaldehyde;1,7-dimethyluric acid;Catechol;Theobromine;Trans-cinnamic acid;Paraxanthine;5'-methylthioadenosine;Adenine;Theophylline;5'-s-methyl-5'-thioinosine;1,2-dihydroxy-3-keto-5-m…	C00499+C00191+C00245+C00089+C00445+C00183+C00362+C00385+C00633+C16356+C00090+C07480+C00423+C13747+C00170+C00147+C07130+C19787+C15606+C03758+C07481+C01468+C00568+C00482+C00755+C05795+C03205+C06423+C05787+C00593+C07715+C04421+C01079+C00486+C01571+C16317+C02575+C01921+C14749+C19615+C00695+C05957+C06167+C00473
Porphyrin and chlorophyll metabolism	7	142	0.0141224	map00860	D-urobilin;Bilirubin diglucuronide;Protoporphyrinogen;Bilirubin;Urobilinogen;5-oxo-delta-bilirubin;Primary fluorescent chlorophyll catabolite	C05795+C05787+C01079+C00486+C05790+C20666+C18098
Cysteine and methionine metabolism	4	61	0.0236981	map00270	5'-methylthioadenosine;5'-s-methyl-5'-thioinosine;1,2-dihydroxy-3-keto-5-methylthiopentene;Cysteine-glutathione disulfide	C00170+C19787+C15606+C05526
