## Supplemental Table S1-15 for "Integrated microbiome and metabolome analysis reveals the interaction between intestinal flora and serum metabolites as potential biomarkers in hepatocellular carcinoma patients": supplementary table S13-Pathway-related differential metabolites.xlsx

### Sheet: HCC vs. NC
Supplementary table S13A Pathway-related differential metabolites involved in HCC vs. NC
Metabolite ID	ratio	t.test_p.value	t.test_p.value_BHcorrect	wilcox.test_p.value	wilcox.test_p.value_BHcorrect	VIP	sample	LCplatform	Name	Formula	Molecular.Weight	Actual.RT	KEGG.ID	ID	HMDB.ID	DeltaMass..Da.	DeltaMass..ppm.	mzVault.Best.Match	mzCloud.Best.Match	ChemSpider.Results	level	Super.class	Class	Sub.class	Family	Pathway	label
7.799_584.2824	12.5166	0	0	0	0	2.9567	HCC:NC	C18:neg	Ouabain	C29 H44 O12	584.282	7.799	C01443	S388599	HMDB0015224	-0.0009	-1.5651	#N/A	#N/A	2	level4	Benzenoids	Benzene and substituted derivatives	Diphenylmethanes	Benzene and derivatives	map04976 Bile secretion;	up
3.822_153.0793	1.6856	0	0	0	0	1.2032	HCC:NC	C18:pos	Dopamine	C8 H11 N O2	153.079	3.822	C03758	S661	HMDB0000073	0.0003	1.8591	#N/A	#N/A	6	level4	Benzenoids	Phenols	Benzenediols	Phenols and derivatives	map00350 Tyrosine metabolism; map01100 Metabolic pathways; map04024 cAMP signaling pathway; map04080 Neuroactive ligand-receptor interaction; map04540 Gap junction; map04721 Synaptic vesicle cycle; map04728 Dopaminergic synapse; map04917 Prolactin signaling pathway; map04976 Bile secretion; map05012 Parkinson disease; map05030 Cocaine addiction; map05031 Amphetamine addiction; map05032 Morphine a…	up
2.936_138.0316	0.4702	0.0009	0.0042	0	0.0001	1.1459	HCC:NC	C18:neg	Salicylic acid	C7 H6 O3	138.032	2.936	C00805	MReference-643	HMDB0001895	-0.0001	-0.7732	#N/A	95.4	10	level2	Benzenoids	Benzene and substituted derivatives	Benzoic acids and derivatives	Benzene and derivatives	map00360 Phenylalanine metabolism; map01100 Metabolic pathways; map04976 Bile secretion;	down
7.644_584.2633	0.5827	0.0006	0.0032	0.0003	0.002	1.092	HCC:NC	C18:neg	Bilirubin	C33 H36 N4 O6	584.263	7.644	C00486	MReference-334	HMDB0000054	-0.0002	-0.3478	#N/A	78.1	6	level2	Organoheterocyclic compounds	Tetrapyrroles and derivatives	Bilirubins	Bilirubins	map00860 Porphyrin and chlorophyll metabolism; map01100 Metabolic pathways; map04976 Bile secretion;	down
5.61_180.0425	1.3457	0.0099	0.0302	0.0651	0.1375	1.01	HCC:NC	C18:pos	Aspirin	C9 H8 O4	180.042	5.61	C01405	S2157	HMDB0001879	0.0003	1.4895	#N/A	65.4	19	level4	Benzenoids	Benzene and substituted derivatives	Benzoic acids and derivatives	Benzene and derivatives	map04976 Bile secretion;	up
8.263_499.2958	16.9128	0	0	0	0	2.6717	HCC:NC	C18:neg	Taurochenodeoxycholic acid	C26 H45 N O6 S	499.296	8.263	C05465	MReference-1398	HMDB0000951	-0.0009	-1.8269	#N/A	94.3	4	level2	Lipids and lipid-like molecules	Steroids and steroid derivatives	Bile acids, alcohols and derivatives	Bile acids, alcohols and derivatives	map00120 Primary bile acid biosynthesis; map04976 Bile secretion; map04979 Cholesterol metabolism;	up
7.934_465.3094	13.8391	0	0	0	0	2.5782	HCC:NC	C18:pos	Glycocholate	C26 H43 N O6	465.309	7.934	C01921	BGI295	HMDB0000138	0.0004	0.8112	87.9	#N/A	5	level2	Steroids	24-Carbon atoms	Cholane derivatives [Fig]	Sterol lipids[ST]	map00120 Primary bile acid biosynthesis; map01100 Metabolic pathways; map04976 Bile secretion; map04979 Cholesterol metabolism;	up
8.363_449.3143	6.0761	0	0	0	0.0001	1.9758	HCC:NC	C18:pos	Glycochenodeoxycholate	C26 H43 N O5	449.314	8.363	C05466	BGI629	HMDB0000637	0.0002	0.366	89.2	#N/A	6	level2	ST Sterol Lipids	ST04 Bile acids and derivatives	ST0402 C26 bile acids, alcohols, and derivatives	Sterol lipids[ST]	map00120 Primary bile acid biosynthesis; map04976 Bile secretion; map04979 Cholesterol metabolism;	up
3.465_180.065	0.3592	0	0	0	0	3.0925	HCC:NC	C18:pos	Theophylline	C7 H8 N4 O2	180.065	3.465	C07130	MReference-2	HMDB0001889	0.0003	1.5759	64.4	92.6	3	level1	Organoheterocyclic compounds	Imidazopyrimidines	Purines and purine derivatives	Purines and derivatives	map00232 Caffeine metabolism; map01100 Metabolic pathways;	down
1.15_152.0333	2.6224	0.0079	0.0249	0	0	1.0424	HCC:NC	C18:neg	Xanthine	C5 H4 N4 O2	152.033	1.15	C00385	MReference-781	HMDB0000292	-0.0002	-1.1744	#N/A	89.5	3	level1	Organoheterocyclic compounds	Imidazopyrimidines	Purines and purine derivatives	Purines and derivatives	map00230 Purine metabolism; map00232 Caffeine metabolism; map01100 Metabolic pathways;	up

### Sheet: HCC vs. LC
Supplementary table S13B Pathway-related differential metabolites involved in HCC vs. LC
Metabolite ID	ratio	t.test_p.value	t.test_p.value_BHcorrect	wilcox.test_p.value	wilcox.test_p.value_BHcorrect	VIP	sample	LCplatform	Name	Formula	Molecular.Weight	Actual.RT	KEGG.ID	ID	HMDB.ID	DeltaMass..Da.	DeltaMass..ppm.	mzVault.Best.Match	mzCloud.Best.Match	ChemSpider.Results	level	Super.class	Class	Sub.class	Family	Pathway	label
7.93_350.1197	0.269	0.0395	0.2245	0.224	0.5103	1.7638	HCC:LC	C18:neg	Estrone sulfate	C18 H22 O5 S	350.12	7.93	C02538	MReference-1416	HMDB0001425	0.0009	2.6224	#N/A	35.8	2	level3	Lipids and lipid-like molecules	Steroids and steroid derivatives	Sulfated steroids	Steroids and derivatives	map00140 Steroid hormone biosynthesis; map04976 Bile secretion;	down
7.799_584.2824	0.6259	0.0038	0.0681	0.0077	0.1112	1.5267	HCC:LC	C18:neg	Ouabain	C29 H44 O12	584.282	7.799	C01443	S388599	HMDB0015224	-0.0009	-1.5651	#N/A	#N/A	2	level4	Benzenoids	Benzene and substituted derivatives	Diphenylmethanes	Benzene and derivatives	map04976 Bile secretion;	down
0.969_168.0287	0.8079	0.0498	0.2534	0.0459	0.2521	1.3003	HCC:LC	C18:pos	Uric acid	C5 H4 N4 O3	168.029	0.969	C00366	MReference-753	HMDB0000289	0.0003	2.0051	#N/A	92.7	1	level2	Organoheterocyclic compounds	Imidazopyrimidines	Purines and purine derivatives	Purines and derivatives	map00230 Purine metabolism; map01100 Metabolic pathways; map04976 Bile secretion;	down
9.181_501.2862	1.5371	0.0001	0.0126	0.0001	0.0154	1.2792	HCC:LC	C18:pos	Fexofenadine	C32 H39 N O4	501.286	9.181	C06999	S3231	HMDB0005030	-0.0017	-3.324	#N/A	#N/A	6	level4	Benzenoids	Benzene and substituted derivatives	Diphenylmethanes	Benzene and derivatives	map04976 Bile secretion;	up
8.263_499.2958	0.6358	0.0073	0.095	0.0152	0.1537	1.9438	HCC:LC	C18:neg	Taurochenodeoxycholic acid	C26 H45 N O6 S	499.296	8.263	C05465	MReference-1398	HMDB0000951	-0.0009	-1.8269	#N/A	94.3	4	level2	Lipids and lipid-like molecules	Steroids and steroid derivatives	Bile acids, alcohols and derivatives	Bile acids, alcohols and derivatives	map00120 Primary bile acid biosynthesis; map04976 Bile secretion; map04979 Cholesterol metabolism;	down
8.363_449.3143	0.5572	0.0018	0.0525	0.0043	0.0879	1.7382	HCC:LC	C18:pos	Glycochenodeoxycholate	C26 H43 N O5	449.314	8.363	C05466	BGI629	HMDB0000637	0.0002	0.366	89.2	#N/A	6	level2	ST Sterol Lipids	ST04 Bile acids and derivatives	ST0402 C26 bile acids, alcohols, and derivatives	Sterol lipids[ST]	map00120 Primary bile acid biosynthesis; map04976 Bile secretion; map04979 Cholesterol metabolism;	down
3.465_180.065	0.6766	0.0499	0.2537	0.0134	0.1448	1.6851	HCC:LC	C18:pos	Theophylline	C7 H8 N4 O2	180.065	3.465	C07130	MReference-2	HMDB0001889	0.0003	1.5759	64.4	92.6	3	level1	Organoheterocyclic compounds	Imidazopyrimidines	Purines and purine derivatives	Purines and derivatives	map00232 Caffeine metabolism; map01100 Metabolic pathways;	down
1.15_152.0333	0.7782	0.0469	0.2468	0.1213	0.386	1.142	HCC:LC	C18:neg	Xanthine	C5 H4 N4 O2	152.033	1.15	C00385	MReference-781	HMDB0000292	-0.0002	-1.1744	#N/A	89.5	3	level1	Organoheterocyclic compounds	Imidazopyrimidines	Purines and purine derivatives	Purines and derivatives	map00230 Purine metabolism; map00232 Caffeine metabolism; map01100 Metabolic pathways;	down

### Sheet: LC vs. NC
Supplementary table S13C Pathway-related differential metabolites involved in LC vs. NC
Metabolite ID	ratio	t.test_p.value	t.test_p.value_BHcorrect	wilcox.test_p.value	wilcox.test_p.value_BHcorrect	VIP	sample	LCplatform	Name	Formula	Molecular.Weight	Actual.RT	KEGG.ID	ID	HMDB.ID	DeltaMass..Da.	DeltaMass..ppm.	mzVault.Best.Match	mzCloud.Best.Match	ChemSpider.Results	level	Super.class	Class	Sub.class	Family	Pathway	label
3.822_153.0793	2.2495	0	0	0	0	1.3969	LC:NC	C18:pos	Dopamine	C8 H11 N O2	153.079	3.822	C03758	S661	HMDB0000073	0.0003	1.8591	#N/A	#N/A	6	level4	Benzenoids	Phenols	Benzenediols	Phenols and derivatives	map00350 Tyrosine metabolism; map01100 Metabolic pathways; map04024 cAMP signaling pathway; map04080 Neuroactive ligand-receptor interaction; map04540 Gap junction; map04721 Synaptic vesicle cycle; map04728 Dopaminergic synapse; map04917 Prolactin signaling pathway; map04976 Bile secretion; map05012 Parkinson disease; map05030 Cocaine addiction; map05031 Amphetamine addiction; map05032 Morphine a…	up
7.644_584.2633	0.5344	0.0007	0.0027	0.0004	0.0017	1.0416	LC:NC	C18:neg	Bilirubin	C33 H36 N4 O6	584.263	7.644	C00486	MReference-334	HMDB0000054	-0.0002	-0.3478	#N/A	78.1	6	level2	Organoheterocyclic compounds	Tetrapyrroles and derivatives	Bilirubins	Bilirubins	map00860 Porphyrin and chlorophyll metabolism; map01100 Metabolic pathways; map04976 Bile secretion;	down
7.799_584.2824	19.9968	0	0	0	0	3.1887	LC:NC	C18:neg	Ouabain	C29 H44 O12	584.282	7.799	C01443	S388599	HMDB0015224	-0.0009	-1.5651	#N/A	#N/A	2	level4	Benzenoids	Benzene and substituted derivatives	Diphenylmethanes	Benzene and derivatives	map04976 Bile secretion;	up
7.909_392.2923	9.113	0.0097	0.0256	0.0106	0.0259	1.1745	LC:NC	C18:neg	Deoxycholic acid	C24 H40 O4	392.292	7.909	C04483	MReference-388	HMDB0000626	-0.0004	-0.9987	#N/A	98.3	57	level2	Lipids and lipid-like molecules	Steroids and steroid derivatives	Bile acids, alcohols and derivatives	Bile acids, alcohols and derivatives	map04976 Bile secretion;	up
7.93_350.1197	60.4724	0.0058	0.0166	0.4177	0.5309	1.545	LC:NC	C18:neg	Estrone sulfate	C18 H22 O5 S	350.12	7.93	C02538	MReference-1416	HMDB0001425	0.0009	2.6224	#N/A	35.8	2	level3	Lipids and lipid-like molecules	Steroids and steroid derivatives	Sulfated steroids	Steroids and derivatives	map00140 Steroid hormone biosynthesis; map04976 Bile secretion;	up
8.348_816.5744	7.6824	0.0004	0.0016	0	0.0002	2.3392	LC:NC	C18:pos	Cholate	C24 H40 O5	816.574	8.348	C00695	BGI180	HMDB0000619	408.287	999998	76.1	#N/A	0	level2	Steroids	24-Carbon atoms	Cholane derivatives [Fig]	Sterol lipids[ST]	map00120 Primary bile acid biosynthesis; map01100 Metabolic pathways; map04976 Bile secretion;	up
9.181_501.2862	0.5549	0	0	0	0	1.3496	LC:NC	C18:pos	Fexofenadine	C32 H39 N O4	501.286	9.181	C06999	S3231	HMDB0005030	-0.0017	-3.324	#N/A	#N/A	6	level4	Benzenoids	Benzene and substituted derivatives	Diphenylmethanes	Benzene and derivatives	map04976 Bile secretion;	down
7.934_465.3094	15.6608	0	0	0	0	2.7088	LC:NC	C18:pos	Glycocholate	C26 H43 N O6	465.309	7.934	C01921	BGI295	HMDB0000138	0.0004	0.8112	87.9	#N/A	5	level2	Steroids	24-Carbon atoms	Cholane derivatives [Fig]	Sterol lipids[ST]	map00120 Primary bile acid biosynthesis; map01100 Metabolic pathways; map04976 Bile secretion; map04979 Cholesterol metabolism;	up
8.263_499.2958	26.6028	0	0	0	0	2.9371	LC:NC	C18:neg	Taurochenodeoxycholic acid	C26 H45 N O6 S	499.296	8.263	C05465	MReference-1398	HMDB0000951	-0.0009	-1.8269	#N/A	94.3	4	level2	Lipids and lipid-like molecules	Steroids and steroid derivatives	Bile acids, alcohols and derivatives	Bile acids, alcohols and derivatives	map00120 Primary bile acid biosynthesis; map04976 Bile secretion; map04979 Cholesterol metabolism;	up
8.363_449.3143	10.9041	0	0	0	0	2.3682	LC:NC	C18:pos	Glycochenodeoxycholate	C26 H43 N O5	449.314	8.363	C05466	BGI629	HMDB0000637	0.0002	0.366	89.2	#N/A	6	level2	ST Sterol Lipids	ST04 Bile acids and derivatives	ST0402 C26 bile acids, alcohols, and derivatives	Sterol lipids[ST]	map00120 Primary bile acid biosynthesis; map04976 Bile secretion; map04979 Cholesterol metabolism;	up
3.465_180.065	0.5308	0.0021	0.007	0.0008	0.0028	1.5375	LC:NC	C18:pos	Theophylline	C7 H8 N4 O2	180.065	3.465	C07130	MReference-2	HMDB0001889	0.0003	1.5759	64.4	92.6	3	level1	Organoheterocyclic compounds	Imidazopyrimidines	Purines and purine derivatives	Purines and derivatives	map00232 Caffeine metabolism; map01100 Metabolic pathways;	down
1.15_152.0333	3.3696	0	0	0	0	1.2059	LC:NC	C18:neg	Xanthine	C5 H4 N4 O2	152.033	1.15	C00385	MReference-781	HMDB0000292	-0.0002	-1.1744	#N/A	89.5	3	level1	Organoheterocyclic compounds	Imidazopyrimidines	Purines and purine derivatives	Purines and derivatives	map00230 Purine metabolism; map00232 Caffeine metabolism; map01100 Metabolic pathways;	up
