## Supplemental Table S1-15 for "Integrated microbiome and metabolome analysis reveals the interaction between intestinal flora and serum metabolites as potential biomarkers in hepatocellular carcinoma patients": Supplementary table S15-KGM-related differential metabolites.xlsx

### Sheet: HCC vs. LC KGM-Correlation
Supplementary table S15A KGM-related differential metabolites involved in HCC vs. LC
category1	category2	Correlation	p-value	Type	Significance	AdjPvalue
Valine	Odoribacter_splanchnicus	0.181293	0.0755988	Group		0.112834
Valine	Ruminococcus_bicirculans	0.14721	0.14997	Group		0.297094
Glycochenodeoxycholate	Odoribacter_splanchnicus	-0.3254	0.00120944	Group	**	0.00335956
Glycochenodeoxycholate	Ruminococcus_bicirculans	-0.207369	0.0417087	Group	*	0.140429
Uric acid	Odoribacter_splanchnicus	-0.118622	0.246714	Group		0.30087
Uric acid	Ruminococcus_bicirculans	-0.194732	0.0560802	Group		0.16994
3,4,5-trimethoxyhydrocinnamic acid	Odoribacter_splanchnicus	0.247383	0.0147622	Group	*	0.0295245
3,4,5-trimethoxyhydrocinnamic acid	Ruminococcus_bicirculans	0.120818	0.238027	Group		0.354588
Muscimol	Odoribacter_splanchnicus	0.16767	0.100636	Group		0.137857
Muscimol	Ruminococcus_bicirculans	0.0318615	0.75632	Group		0.771755
Diethyl phthalate	Odoribacter_splanchnicus	0.244766	0.0158763	Group	*	0.0311137
Diethyl phthalate	Ruminococcus_bicirculans	0.119135	0.244666	Group		0.354588
Gamma-glu-gln	Odoribacter_splanchnicus	0.395763	6.89001e-05	Group	***	0.00114834
Gamma-glu-gln	Ruminococcus_bicirculans	0.171602	0.0928186	Group		0.226387
N-methylethanolamine phosphate	Odoribacter_splanchnicus	-0.090193	0.379	Group		0.441184
N-methylethanolamine phosphate	Ruminococcus_bicirculans	-0.0751105	0.464004	Group		0.533338
(9z,12z,15z)-n-[2-(3,4-dihydroxyphenyl)ethyl]-9,12,15-octadecatrienamide	Odoribacter_splanchnicus	-0.331869	0.000953301	Group	***	0.00307516
(9z,12z,15z)-n-[2-(3,4-dihydroxyphenyl)ethyl]-9,12,15-octadecatrienamide	Ruminococcus_bicirculans	-0.206606	0.0424788	Group	*	0.140429
2475675	Odoribacter_splanchnicus	0.138847	0.174711	Group		0.226897
2475675	Ruminococcus_bicirculans	0.0658926	0.52072	Group		0.578577
(e)-3,4,5-trimethoxycinnamic acid	Odoribacter_splanchnicus	0.172641	0.0908358	Group		0.129765
(e)-3,4,5-trimethoxycinnamic acid	Ruminococcus_bicirculans	0.158295	0.121368	Group		0.25823
Hostmaniane	Odoribacter_splanchnicus	0.248672	0.0142391	Group	*	0.0294259
Hostmaniane	Ruminococcus_bicirculans	0.115795	0.258217	Group		0.35783
1-cyano-2-methyl-2-propen-1-yl (9z,12z)-9,12-octadecadienoate	Odoribacter_splanchnicus	0.158308	0.121337	Group		0.159654
1-cyano-2-methyl-2-propen-1-yl (9z,12z)-9,12-octadecadienoate	Ruminococcus_bicirculans	0.0758863	0.459391	Group		0.533338
Taurochenodeoxycholic acid	Odoribacter_splanchnicus	-0.335196	0.000841873	Group	***	0.00295092
Taurochenodeoxycholic acid	Ruminococcus_bicirculans	-0.133521	0.191961	Group		0.336243
(3beta,24r)-ergost-5-en-3-yl beta-d-glucopyranoside	Odoribacter_splanchnicus	-0.337905	0.000760097	Group	***	0.00295092
(3beta,24r)-ergost-5-en-3-yl beta-d-glucopyranoside	Ruminococcus_bicirculans	-0.117728	0.250313	Group		0.35759
(2r,3s)-2-(3,4-dihydroxyphenyl)-5,7-dihydroxy-3,4-dihydro-2h-chromen-3-yl myristate	Odoribacter_splanchnicus	0.345321	0.000572019	Group	***	0.00295092
(2r,3s)-2-(3,4-dihydroxyphenyl)-5,7-dihydroxy-3,4-dihydro-2h-chromen-3-yl myristate	Ruminococcus_bicirculans	0.214509	0.0350496	Group	*	0.129813
9-oxo-ode	Odoribacter_splanchnicus	-0.340167	0.000697467	Group	***	0.00295092
9-oxo-ode	Ruminococcus_bicirculans	-0.254708	0.011998	Group	*	0.106931
Retinol	Odoribacter_splanchnicus	0.252761	0.0126843	Group	*	0.0269879
Retinol	Ruminococcus_bicirculans	0.0916921	0.371103	Group		0.452564
Pregnane-3,3-diol	Odoribacter_splanchnicus	0.092297	0.367945	Group		0.438029
Pregnane-3,3-diol	Ruminococcus_bicirculans	0.0803571	0.433307	Group		0.513419
Furomine	Odoribacter_splanchnicus	0.130273	0.203072	Group		0.257053
Furomine	Ruminococcus_bicirculans	0.0595282	0.56184	Group		0.603515
Glu-asp	Odoribacter_splanchnicus	-0.128945	0.207746	Group		0.259682
Glu-asp	Ruminococcus_bicirculans	-0.129668	0.205191	Group		0.336243
P-gal	Odoribacter_splanchnicus	0.0724937	0.47975	Group		0.545171
P-gal	Ruminococcus_bicirculans	0.12187	0.233943	Group		0.354458
8561	Odoribacter_splanchnicus	0.130865	0.201014	Group		0.257053
8561	Ruminococcus_bicirculans	0.0842363	0.411377	Group		0.495635
Carpipramine	Odoribacter_splanchnicus	-0.329726	0.00103207	Group	**	0.00312748
Carpipramine	Ruminococcus_bicirculans	-0.13907	0.174013	Group		0.33464
Ecdysone	Odoribacter_splanchnicus	-0.318759	0.00153626	Group	**	0.00404278
Ecdysone	Ruminococcus_bicirculans	-0.127801	0.211833	Group		0.336243
(e)-parinaric acid	Odoribacter_splanchnicus	-0.327714	0.00111137	Group	**	0.00318454
(e)-parinaric acid	Ruminococcus_bicirculans	-0.249527	0.013901	Group	*	0.106931
Hydroxyprogesterone caproate	Odoribacter_splanchnicus	-0.330475	0.00100387	Group	**	0.00312748
Hydroxyprogesterone caproate	Ruminococcus_bicirculans	-0.129918	0.204314	Group		0.336243
Xanthine	Odoribacter_splanchnicus	-0.44898	5.07133e-06	Group	***	0.000169044
Xanthine	Ruminococcus_bicirculans	-0.224753	0.027077	Group	*	0.126262
Isoquinoline	Odoribacter_splanchnicus	0.488757	5.43493e-07	Group	***	2.71746e-05
Isoquinoline	Ruminococcus_bicirculans	0.483458	7.43043e-07	Group	***	3.71522e-05
Virilon	Odoribacter_splanchnicus	-0.36594	0.000250479	Group	***	0.00192676
Virilon	Ruminococcus_bicirculans	-0.209473	0.0396448	Group	*	0.140429
Commendamide	Odoribacter_splanchnicus	-0.345663	0.000564481	Group	***	0.00295092
Commendamide	Ruminococcus_bicirculans	-0.256154	0.0115092	Group	*	0.106931
(2s)-4-(methylsulfanyl)-2-({[(3s,4s,5r)-2,3,4-trihydroxy-5-(hydroxymethyl)tetrahydro-2-furanyl]methyl}amino)butanoic acid	Odoribacter_splanchnicus	-0.232314	0.0222346	Group	*	0.0383356
(2s)-4-(methylsulfanyl)-2-({[(3s,4s,5r)-2,3,4-trihydroxy-5-(hydroxymethyl)tetrahydro-2-furanyl]methyl}amino)butanoic acid	Ruminococcus_bicirculans	-0.126775	0.215546	Group		0.336791
1-(beta-d-ribofuranosyl)thymine	Odoribacter_splanchnicus	0.162608	0.111454	Group		0.148605
1-(beta-d-ribofuranosyl)thymine	Ruminococcus_bicirculans	-0.0365559	0.721789	Group		0.746389
[similar to: dl-dipalmitoylphosphatidylcholine; 未mass: 73.0028 da]	Odoribacter_splanchnicus	0.192957	0.0583923	Group		0.0926862
[similar to: dl-dipalmitoylphosphatidylcholine; 未mass: 73.0028 da]	Ruminococcus_bicirculans	0.220703	0.0300222	Group	*	0.126262
5伪-pregnan-3,20-dione	Odoribacter_splanchnicus	0.186119	0.0680398	Group		0.103091
5伪-pregnan-3,20-dione	Ruminococcus_bicirculans	0.119622	0.242734	Group		0.354588
Tetraacetylethylenediamine	Odoribacter_splanchnicus	-0.192089	0.0595508	Group		0.0930482
Tetraacetylethylenediamine	Ruminococcus_bicirculans	-0.188526	0.0645067	Group		0.177946
Nepsilon,nepsilon,nepsilon-trimethyllysine	Odoribacter_splanchnicus	-0.0901141	0.379418	Group		0.441184
Nepsilon,nepsilon,nepsilon-trimethyllysine	Ruminococcus_bicirculans	-0.233695	0.0214358	Group	*	0.121237
(+/-)-methoprene	Odoribacter_splanchnicus	0.0472859	0.645027	Group		0.671903
(+/-)-methoprene	Ruminococcus_bicirculans	0.103527	0.31235	Group		0.390438
[similar to: dl-dipalmitoylphosphatidylcholine; 未mass: -211.7706 da]	Odoribacter_splanchnicus	0.33492	0.000850646	Group	***	0.00295092
[similar to: dl-dipalmitoylphosphatidylcholine; 未mass: -211.7706 da]	Ruminococcus_bicirculans	0.205581	0.043533	Group	*	0.140429
(2r)-2-hydroxy-3-[(10z,13z,16z)-10,13,16-nonadecatrienoyloxy]propyl 2-(trimethylammonio)ethyl phosphate	Odoribacter_splanchnicus	0.306399	0.00236574	Group	**	0.00577009
(2r)-2-hydroxy-3-[(10z,13z,16z)-10,13,16-nonadecatrienoyloxy]propyl 2-(trimethylammonio)ethyl phosphate	Ruminococcus_bicirculans	0.232103	0.0223586	Group	*	0.121237
16,24-cycloergost-22-en-26-oic acid, 1,11,12-tris(acetyloxy)-2,3-epoxy-7,15,23,25-tetrahydroxy-6-oxo-, 卯鲁-lactone, (1卯卤,2卯卤,3卯卤,5卯卤,7卯虏,11卯卤,12卯卤,15卯卤,16卯虏,24卯虏,25s)-	Odoribacter_splanchnicus	-0.383639	0.000118095	Group	***	0.00131216
16,24-cycloergost-22-en-26-oic acid, 1,11,12-tris(acetyloxy)-2,3-epoxy-7,15,23,25-tetrahydroxy-6-oxo-, 卯鲁-lactone, (1卯卤,2卯卤,3卯卤,5卯卤,7卯虏,11卯卤,12卯卤,15卯卤,16卯虏,24卯虏,25s)-	Ruminococcus_bicirculans	-0.190393	0.0618695	Group		0.177946
Methoxybrassinin	Odoribacter_splanchnicus	-0.12763	0.212449	Group		0.262282
Methoxybrassinin	Ruminococcus_bicirculans	-0.0362534	0.723997	Group		0.746389
5'-methylthioadenosine	Odoribacter_splanchnicus	-0.378143	0.000149806	Group	***	0.00149806
5'-methylthioadenosine	Ruminococcus_bicirculans	-0.271355	0.00733718	Group	**	0.0917148
Bufa-20,22-dienolide	Odoribacter_splanchnicus	0.0618951	0.546368	Group		0.593878
Bufa-20,22-dienolide	Ruminococcus_bicirculans	0.114217	0.264794	Group		0.35783
Dromostanolone tetrahydropyranyl ether	Odoribacter_splanchnicus	-0.0519409	0.612799	Group		0.645051
Dromostanolone tetrahydropyranyl ether	Ruminococcus_bicirculans	0.105473	0.303303	Group		0.38885
Hexadecanedioic acid	Odoribacter_splanchnicus	-0.337774	0.000763892	Group	***	0.00295092
Hexadecanedioic acid	Ruminococcus_bicirculans	-0.167473	0.101041	Group		0.233331
Aprobarbital	Odoribacter_splanchnicus	-0.262979	0.009431	Group	**	0.0209578
Aprobarbital	Ruminococcus_bicirculans	-0.338365	0.000746949	Group	***	0.0186737
5-[(8z,11z,14z)-8,11,14-nonadecatrien-1-yl]-1,3-benzenediol	Odoribacter_splanchnicus	-0.0573191	0.576467	Group		0.619857
5-[(8z,11z,14z)-8,11,14-nonadecatrien-1-yl]-1,3-benzenediol	Ruminococcus_bicirculans	0.106617	0.298066	Group		0.387099
Hydroprene	Odoribacter_splanchnicus	0.259757	0.0103668	Group	*	0.0225366
Hydroprene	Ruminococcus_bicirculans	0.0995818	0.331222	Group		0.408917
D-sphingosine	Odoribacter_splanchnicus	-0.0855381	0.404166	Group		0.464559
D-sphingosine	Ruminococcus_bicirculans	-0.0631575	0.538202	Group		0.591431
Fexofenadine	Odoribacter_splanchnicus	0.341876	0.000653311	Group	***	0.00295092
Fexofenadine	Ruminococcus_bicirculans	0.220335	0.0303029	Group	*	0.126262
Mfcd00020424	Odoribacter_splanchnicus	-0.418591	2.36527e-05	Group	***	0.000591319
Mfcd00020424	Ruminococcus_bicirculans	-0.271394	0.00732838	Group	**	0.0917148
5889	Odoribacter_splanchnicus	0.045182	0.659818	Group		0.680224
5889	Ruminococcus_bicirculans	0.187605	0.0658401	Group		0.177946
9-oxodecenoic acid	Odoribacter_splanchnicus	0.0119661	0.907268	Group		0.916432
9-oxodecenoic acid	Ruminococcus_bicirculans	-0.0571481	0.577606	Group		0.608006
[similar to: het0016; 未mass: -18.0704 da]	Odoribacter_splanchnicus	0.516661	9.60083e-08	Group	***	9.60083e-06
[similar to: het0016; 未mass: -18.0704 da]	Ruminococcus_bicirculans	0.487455	5.87161e-07	Group	***	3.71522e-05
Cyclododecanone	Odoribacter_splanchnicus	-0.333855	0.000885277	Group	***	0.00295092
Cyclododecanone	Ruminococcus_bicirculans	-0.131115	0.200149	Group		0.336243
[similar to: testosterone sulfate; 未mass: -38.9970 da]	Odoribacter_splanchnicus	-0.335117	0.000844371	Group	***	0.00295092
[similar to: testosterone sulfate; 未mass: -38.9970 da]	Ruminococcus_bicirculans	-0.163121	0.110318	Group		0.239823
Eslicarbazepine	Odoribacter_splanchnicus	-0.391016	8.52833e-05	Group	***	0.00121833
Eslicarbazepine	Ruminococcus_bicirculans	-0.25622	0.0114874	Group	*	0.106931
Hexyl 2-furoate	Odoribacter_splanchnicus	0.244083	0.0161791	Group	*	0.0311137
Hexyl 2-furoate	Ruminococcus_bicirculans	0.124921	0.222375	Group		0.342116
Ethosuximide	Odoribacter_splanchnicus	-0.195692	0.0548617	Group		0.0896131
Ethosuximide	Ruminococcus_bicirculans	-0.223254	0.0281371	Group	*	0.126262
3,3'-[7,12-bis(1-hydroxyethyl)-3,8,13,17-tetramethyl-2,18-porphyrindiyl]dipropanoic acid	Odoribacter_splanchnicus	-0.407782	3.95989e-05	Group	***	0.000791977
3,3'-[7,12-bis(1-hydroxyethyl)-3,8,13,17-tetramethyl-2,18-porphyrindiyl]dipropanoic acid	Ruminococcus_bicirculans	-0.216206	0.0336067	Group	*	0.129257
Gisadenafil	Odoribacter_splanchnicus	-0.234746	0.0208439	Group	*	0.0365683
Gisadenafil	Ruminococcus_bicirculans	-0.132969	0.193819	Group		0.336243
(2r)-3-{[(2-aminoethoxy)(hydroxy)phosphoryl]oxy}-2-[(4-oxobutanoyl)oxy]propyl (9z)-9-octadecenoate	Odoribacter_splanchnicus	0.324584	0.00124583	Group	**	0.0033671
(2r)-3-{[(2-aminoethoxy)(hydroxy)phosphoryl]oxy}-2-[(4-oxobutanoyl)oxy]propyl (9z)-9-octadecenoate	Ruminococcus_bicirculans	0.180689	0.0765922	Group		0.201558
N-[(3beta,7beta)-3,7-dihydroxy-24-oxochol-5-en-24-yl]glycine	Odoribacter_splanchnicus	-0.190669	0.0614871	Group		0.0945956
N-[(3beta,7beta)-3,7-dihydroxy-24-oxochol-5-en-24-yl]glycine	Ruminococcus_bicirculans	0.0289422	0.778043	Group		0.785902
3-(3-methylthio)propylmalic acid	Odoribacter_splanchnicus	-0.166908	0.10221	Group		0.138122
3-(3-methylthio)propylmalic acid	Ruminococcus_bicirculans	0.0155297	0.87982	Group		0.87982
Etifenin	Odoribacter_splanchnicus	0.248225	0.0144187	Group	*	0.0294259
Etifenin	Ruminococcus_bicirculans	0.287884	0.00437428	Group	**	0.0729046
O-(hydroxy{(2r)-2-hydroxy-3-[(2-methoxynonadecyl)oxy]propoxy}phosphoryl)-l-serine	Odoribacter_splanchnicus	0.352593	0.00043007	Group	***	0.00252982
O-(hydroxy{(2r)-2-hydroxy-3-[(2-methoxynonadecyl)oxy]propoxy}phosphoryl)-l-serine	Ruminococcus_bicirculans	0.234365	0.0210569	Group	*	0.121237
[similar to: (+/-)8(9)-eet; 未mass: 109.0611 da]	Odoribacter_splanchnicus	-0.336629	0.00079765	Group	***	0.00295092
[similar to: (+/-)8(9)-eet; 未mass: 109.0611 da]	Ruminococcus_bicirculans	-0.133994	0.19038	Group		0.336243
Matricin	Odoribacter_splanchnicus	-0.384494	0.000113766	Group	***	0.00131216
Matricin	Ruminococcus_bicirculans	-0.146657	0.151518	Group		0.297094
5,9-hexacosadienoic acid	Odoribacter_splanchnicus	-0.0373711	0.715846	Group		0.730455
5,9-hexacosadienoic acid	Ruminococcus_bicirculans	0.0714023	0.486402	Group		0.55273
N-succinyl-l-diaminopimelic acid	Odoribacter_splanchnicus	0.299929	0.00294522	Group	**	0.00701243
N-succinyl-l-diaminopimelic acid	Ruminococcus_bicirculans	0.16558	0.104999	Group		0.233331
Hydrocortisone cypionate	Odoribacter_splanchnicus	-0.357577	0.000352378	Group	***	0.00234919
Hydrocortisone cypionate	Ruminococcus_bicirculans	-0.166605	0.10284	Group		0.233331
(2r)-2-hydroxy-3-[(hydroxy{[(1s,2r,3r,4s,5s,6r)-2,3,4,5,6-pentahydroxycyclohexyl]oxy}phosphoryl)oxy]propyl henicosanoate	Odoribacter_splanchnicus	-0.208395	0.0406916	Group	*	0.0678193
(2r)-2-hydroxy-3-[(hydroxy{[(1s,2r,3r,4s,5s,6r)-2,3,4,5,6-pentahydroxycyclohexyl]oxy}phosphoryl)oxy]propyl henicosanoate	Ruminococcus_bicirculans	-0.154166	0.131484	Group		0.273925
Quinolinic acid	Odoribacter_splanchnicus	-0.0655639	0.522805	Group		0.574511
Quinolinic acid	Ruminococcus_bicirculans	-0.153009	0.134432	Group		0.274351
Ibho#26	Odoribacter_splanchnicus	0.289791	0.00411313	Group	**	0.00956543
Ibho#26	Ruminococcus_bicirculans	0.220768	0.0299723	Group	*	0.126262
(3beta,4beta,5beta,6beta,15alpha,16beta,25s)-6,8,15,16,26-pentahydroxy-4,5-epoxycholestan-3-yl beta-d-xylopyranoside	Odoribacter_splanchnicus	-0.169248	0.0974383	Group		0.135331
(3beta,4beta,5beta,6beta,15alpha,16beta,25s)-6,8,15,16,26-pentahydroxy-4,5-epoxycholestan-3-yl beta-d-xylopyranoside	Ruminococcus_bicirculans	-0.236509	0.019884	Group	*	0.121237
Gw7647	Odoribacter_splanchnicus	0.0695482	0.497814	Group		0.554032
Gw7647	Ruminococcus_bicirculans	0.129984	0.204083	Group		0.336243
Carboprost	Odoribacter_splanchnicus	-0.368307	0.000227048	Group	***	0.00189207
Carboprost	Ruminococcus_bicirculans	-0.249592	0.0138753	Group	*	0.106931
Formoterol	Odoribacter_splanchnicus	-0.358076	0.00034535	Group	***	0.00234919
Formoterol	Ruminococcus_bicirculans	-0.165777	0.104581	Group		0.233331
[similar to: taurodeoxycholic acid; 未mass: -85.5309 da]	Odoribacter_splanchnicus	0.229276	0.0240824	Group	*	0.0408176
[similar to: taurodeoxycholic acid; 未mass: -85.5309 da]	Ruminococcus_bicirculans	0.10421	0.309152	Group		0.390438
1,1'-(3,5-pyridinediyl)di(1-decanone)	Odoribacter_splanchnicus	0.170419	0.0951192	Group		0.133971
1,1'-(3,5-pyridinediyl)di(1-decanone)	Ruminococcus_bicirculans	0.0697454	0.496593	Group		0.55797
(z)-hex-3-enyl benzoate	Odoribacter_splanchnicus	0.10809	0.291413	Group		0.3511
(z)-hex-3-enyl benzoate	Ruminococcus_bicirculans	0.0586998	0.567304	Group		0.603515
Manidipine	Odoribacter_splanchnicus	-0.371292	0.000200395	Group	***	0.00182177
Manidipine	Ruminococcus_bicirculans	-0.176086	0.0844997	Group		0.216666
Paf c-18	Odoribacter_splanchnicus	0.172641	0.0908358	Group		0.129765
Paf c-18	Ruminococcus_bicirculans	0.230973	0.023035	Group	*	0.121237
Testosterone isocaproate	Odoribacter_splanchnicus	-0.00999369	0.922509	Group		0.922509
Testosterone isocaproate	Ruminococcus_bicirculans	0.0597254	0.560543	Group		0.603515
(3e)-4-(7-methoxy-2-oxo-2h-chromen-6-yl)-2-oxo-3-buten-1-yl hydrogen sulfate	Odoribacter_splanchnicus	0.241163	0.0175293	Group	*	0.0318714
(3e)-4-(7-methoxy-2-oxo-2h-chromen-6-yl)-2-oxo-3-buten-1-yl hydrogen sulfate	Ruminococcus_bicirculans	0.116177	0.256644	Group		0.35783
3-bha	Odoribacter_splanchnicus	0.19514	0.0555601	Group		0.0896131
3-bha	Ruminococcus_bicirculans	0.079818	0.436406	Group		0.513419
Methyl 3,4,5-trimethoxycinnamate	Odoribacter_splanchnicus	0.176375	0.0839842	Group		0.123506
Methyl 3,4,5-trimethoxycinnamate	Ruminococcus_bicirculans	0.203924	0.0452822	Group	*	0.141507
(13e,17e)-18-bromo-13,17-octadecadiene-5,7,15-triynoic acid	Odoribacter_splanchnicus	0.237442	0.019391	Group	*	0.0346267
(13e,17e)-18-bromo-13,17-octadecadiene-5,7,15-triynoic acid	Ruminococcus_bicirculans	0.112679	0.271316	Group		0.361755
Heptadecanedioic acid	Odoribacter_splanchnicus	-0.307451	0.00228193	Group	**	0.00570482
Heptadecanedioic acid	Ruminococcus_bicirculans	-0.189775	0.0627325	Group		0.177946
Tolrestat	Odoribacter_splanchnicus	0.242741	0.0167878	Group	*	0.031586
Tolrestat	Ruminococcus_bicirculans	0.128524	0.209242	Group		0.336243
(11z)-14,14,14-trifluoro-11-tetradecenyl acetate	Odoribacter_splanchnicus	-0.334171	0.000874884	Group	***	0.00295092
(11z)-14,14,14-trifluoro-11-tetradecenyl acetate	Ruminococcus_bicirculans	-0.217336	0.0326729	Group	*	0.129257
[similar to: dl-dipalmitoylphosphatidylcholine; 未mass: -184.2365 da]	Odoribacter_splanchnicus	0.334973	0.000848969	Group	***	0.00295092
[similar to: dl-dipalmitoylphosphatidylcholine; 未mass: -184.2365 da]	Ruminococcus_bicirculans	0.243504	0.0164393	Group	*	0.117424
O-{hydroxy[(2r)-2-hydroxy-3-(icosyloxy)propoxy]phosphoryl}-l-serine	Odoribacter_splanchnicus	0.266069	0.00860412	Group	**	0.0195548
O-{hydroxy[(2r)-2-hydroxy-3-(icosyloxy)propoxy]phosphoryl}-l-serine	Ruminococcus_bicirculans	0.302533	0.00269817	Group	**	0.0539634
Mfcd00674434	Odoribacter_splanchnicus	-0.0537555	0.600428	Group		0.638754
Mfcd00674434	Ruminococcus_bicirculans	0.109983	0.283004	Group		0.372374
Taurochenodeoxycholic acid 3-sulfate	Odoribacter_splanchnicus	-0.35354	0.000414194	Group	***	0.00252982
Taurochenodeoxycholic acid 3-sulfate	Ruminococcus_bicirculans	-0.173338	0.0895245	Group		0.223811
Retaspimycin	Odoribacter_splanchnicus	0.242163	0.0170565	Group	*	0.031586
Retaspimycin	Ruminococcus_bicirculans	0.132745	0.194574	Group		0.336243
Clobenpropit	Odoribacter_splanchnicus	0.31509	0.00174947	Group	**	0.00448581
Clobenpropit	Ruminococcus_bicirculans	0.135677	0.184833	Group		0.336243
[similar to: cytidine 5'-diphosphocholine; 未mass: 317.3490 da]	Odoribacter_splanchnicus	0.327635	0.00111459	Group	**	0.00318454
[similar to: cytidine 5'-diphosphocholine; 未mass: 317.3490 da]	Ruminococcus_bicirculans	0.341008	0.000675398	Group	***	0.0186737
Qj4750000	Odoribacter_splanchnicus	0.0694167	0.498629	Group		0.554032
Qj4750000	Ruminococcus_bicirculans	0.11423	0.264739	Group		0.35783

### Sheet: HCC vs. NC KGM-Correlation
Supplementary table S15B KGM-related differential metabolites involved in HCC vs. NC
category1	category2	Correlation	p-value	Type	Significance	AdjPvalue
Muscimol	Odoribacter_splanchnicus	0.0710204	0.484192	Group		0.569637
Muscimol	Ruminococcus_bicirculans	-0.0451701	0.65656	Group		0.841744
Lu3453000	Odoribacter_splanchnicus	-0.231899	0.0211049	Group	*	0.0726026
Lu3453000	Ruminococcus_bicirculans	-0.0242548	0.811356	Group		0.878726
Glycochenodeoxycholate	Odoribacter_splanchnicus	-0.278627	0.00536697	Group	**	0.0315704
Glycochenodeoxycholate	Ruminococcus_bicirculans	-0.104453	0.302977	Group		0.561068
5-methoxysalicylic acid	Odoribacter_splanchnicus	-0.230724	0.0217808	Group	*	0.0726026
5-methoxysalicylic acid	Ruminococcus_bicirculans	-0.0234879	0.817215	Group		0.878726
P-cresylsulfate	Odoribacter_splanchnicus	0.42564	1.36462e-05	Group	***	0.000682312
P-cresylsulfate	Ruminococcus_bicirculans	0.376425	0.000137461	Group	***	0.0137461
(e)-3,4,5-trimethoxycinnamic acid	Odoribacter_splanchnicus	0.156945	0.120703	Group		0.211759
(e)-3,4,5-trimethoxycinnamic acid	Ruminococcus_bicirculans	0.134026	0.185666	Group		0.396428
Glycocholate	Odoribacter_splanchnicus	-0.215411	0.0324344	Group	*	0.0877622
Glycocholate	Ruminococcus_bicirculans	-0.0607792	0.549483	Group		0.770306
3-indoxyl sulphate	Odoribacter_splanchnicus	0.316722	0.00147445	Group	**	0.0134041
3-indoxyl sulphate	Ruminococcus_bicirculans	0.151255	0.134897	Group		0.349036
Nppb	Odoribacter_splanchnicus	-0.257996	0.0101052	Group	*	0.0404209
Nppb	Ruminococcus_bicirculans	-0.314743	0.00158326	Group	**	0.0263877
Coumarone	Odoribacter_splanchnicus	-0.268918	0.00726999	Group	**	0.034619
Coumarone	Ruminococcus_bicirculans	-0.162993	0.10691	Group		0.334093
Ripazepam	Odoribacter_splanchnicus	0.213271	0.0342272	Group	*	0.0877622
Ripazepam	Ruminococcus_bicirculans	-0.02094	0.836756	Group		0.890166
Trans-petroselinic acid	Odoribacter_splanchnicus	-0.164564	0.103538	Group		0.205151
Trans-petroselinic acid	Ruminococcus_bicirculans	-0.0609276	0.548507	Group		0.770306
Ricinelaidic acid	Odoribacter_splanchnicus	-0.124651	0.218566	Group		0.32142
Ricinelaidic acid	Ruminococcus_bicirculans	0.0296722	0.770273	Group		0.878726
3-hydroxybutyric acid	Odoribacter_splanchnicus	-0.112072	0.268918	Group		0.376454
3-hydroxybutyric acid	Ruminococcus_bicirculans	-0.164576	0.103512	Group		0.333908
Dl-citrulline	Odoribacter_splanchnicus	-0.263946	0.00845912	Group	**	0.0379914
Dl-citrulline	Ruminococcus_bicirculans	-0.180198	0.074348	Group		0.291417
Testosterone sulfate	Odoribacter_splanchnicus	0.136438	0.177821	Group		0.273571
Testosterone sulfate	Ruminococcus_bicirculans	0.0505628	0.618618	Group		0.818386
(9z,12z,15z)-n-[2-(3,4-dihydroxyphenyl)ethyl]-9,12,15-octadecatrienamide	Odoribacter_splanchnicus	-0.286147	0.00421284	Group	**	0.0300917
(9z,12z,15z)-n-[2-(3,4-dihydroxyphenyl)ethyl]-9,12,15-octadecatrienamide	Ruminococcus_bicirculans	-0.107273	0.290054	Group		0.551075
[similar to: dl-dipalmitoylphosphatidylcholine; 未mass: -211.2694 da]	Odoribacter_splanchnicus	0.26287	0.00873802	Group	**	0.0379914
[similar to: dl-dipalmitoylphosphatidylcholine; 未mass: -211.2694 da]	Ruminococcus_bicirculans	0.0941744	0.353229	Group		0.609016
Hippurate	Odoribacter_splanchnicus	0.457217	2.57038e-06	Group	***	0.000257038
Hippurate	Ruminococcus_bicirculans	0.1976	0.0500756	Group		0.278198
[similar to: acetyl-l-carnitine; 未mass: -0.0597 da]	Odoribacter_splanchnicus	-0.214113	0.0335128	Group	*	0.0877622
[similar to: acetyl-l-carnitine; 未mass: -0.0597 da]	Ruminococcus_bicirculans	-0.132294	0.191453	Group		0.398861
9,10-dihydroxystearic acid	Odoribacter_splanchnicus	-0.128658	0.20403	Group		0.304522
9,10-dihydroxystearic acid	Ruminococcus_bicirculans	0.0312183	0.75866	Group		0.878726
(1s,3r,5z,7e,22e)-9,10-secoergosta-5,7,10,22-tetraene-1,3,25,28-tetrol	Odoribacter_splanchnicus	-0.186259	0.0649964	Group		0.143509
(1s,3r,5z,7e,22e)-9,10-secoergosta-5,7,10,22-tetraene-1,3,25,28-tetrol	Ruminococcus_bicirculans	-0.212975	0.0344825	Group	*	0.215515
Decanoylcarnitine	Odoribacter_splanchnicus	0.0388497	0.702164	Group		0.755015
Decanoylcarnitine	Ruminococcus_bicirculans	-0.0906122	0.371795	Group		0.619659
(1e)-1-(allyldisulfanyl)-3-(methylsulfinyl)-1-propene	Odoribacter_splanchnicus	0.108905	0.282743	Group		0.387319
(1e)-1-(allyldisulfanyl)-3-(methylsulfinyl)-1-propene	Ruminococcus_bicirculans	0.133828	0.186321	Group		0.396428
Mfcd12546417	Odoribacter_splanchnicus	0.111577	0.271047	Group		0.376454
Mfcd12546417	Ruminococcus_bicirculans	0.135114	0.182095	Group		0.396428
Retinol	Odoribacter_splanchnicus	0.150736	0.136254	Group		0.231379
Retinol	Ruminococcus_bicirculans	0.0252319	0.803904	Group		0.878726
Artemisinin	Odoribacter_splanchnicus	0.142894	0.158023	Group		0.256048
Artemisinin	Ruminococcus_bicirculans	-0.153135	0.130072	Group		0.349036
(4s)-4-{[(9z)-3-hydroxy-9-octadecenoyl]oxy}-4-(trimethylammonio)butanoate	Odoribacter_splanchnicus	-0.22287	0.0267939	Group	*	0.086432
(4s)-4-{[(9z)-3-hydroxy-9-octadecenoyl]oxy}-4-(trimethylammonio)butanoate	Ruminococcus_bicirculans	-0.0845516	0.404728	Group		0.645054
Cis-4-decenoyl carnitine	Odoribacter_splanchnicus	0.103772	0.30615	Group		0.4082
Cis-4-decenoyl carnitine	Ruminococcus_bicirculans	0.00221398	0.982664	Group		0.986646
Hecogenin	Odoribacter_splanchnicus	-0.358404	0.000294927	Group	***	0.00499621
Hecogenin	Ruminococcus_bicirculans	-0.245875	0.0143511	Group	*	0.102508
L-ornithine	Odoribacter_splanchnicus	0.0765739	0.450608	Group		0.551222
L-ornithine	Ruminococcus_bicirculans	0.0842548	0.406384	Group		0.645054
N,n-dimethylarginine	Odoribacter_splanchnicus	-0.0109586	0.914159	Group		0.952249
N,n-dimethylarginine	Ruminococcus_bicirculans	-0.0537168	0.596876	Group		0.817638
1-oleoyl-rac-glycerol	Odoribacter_splanchnicus	-0.0810142	0.424721	Group		0.539508
1-oleoyl-rac-glycerol	Ruminococcus_bicirculans	0.0148052	0.884193	Group		0.93073
Mfcd00270409	Odoribacter_splanchnicus	-0.0656401	0.517966	Group		0.596999
Mfcd00270409	Ruminococcus_bicirculans	0.0719975	0.478187	Group		0.709806
Obeticholic acid	Odoribacter_splanchnicus	-0.133976	0.18583	Group		0.281561
Obeticholic acid	Ruminococcus_bicirculans	-0.106827	0.29207	Group		0.551075
Taurochenodeoxycholic acid	Odoribacter_splanchnicus	-0.280421	0.0050687	Group	**	0.0315704
Taurochenodeoxycholic acid	Ruminococcus_bicirculans	-0.0515275	0.611931	Group		0.818386
P-gal	Odoribacter_splanchnicus	0.0764626	0.451268	Group		0.551222
P-gal	Ruminococcus_bicirculans	0.114879	0.257049	Group		0.514097
Glu-asp	Odoribacter_splanchnicus	-0.0467161	0.645587	Group		0.717319
Glu-asp	Ruminococcus_bicirculans	0.0428695	0.673025	Group		0.85193
L-gamma-glutamyl-l-leucine	Odoribacter_splanchnicus	0.0763389	0.452002	Group		0.551222
L-gamma-glutamyl-l-leucine	Ruminococcus_bicirculans	-0.202709	0.0443492	Group	*	0.260878
D-ornithine	Odoribacter_splanchnicus	0.0435869	0.667874	Group		0.733927
D-ornithine	Ruminococcus_bicirculans	-0.00267161	0.979072	Group		0.986646
Isoquinoline	Odoribacter_splanchnicus	0.336747	0.000698831	Group	***	0.00776479
Isoquinoline	Ruminococcus_bicirculans	0.327805	0.000981189	Group	***	0.0196238
4-hydroxy-5-methoxy-4-[2-methyl-3-(3-methyl-2-buten-1-yl)-2-oxiranyl]-1-oxaspiro[2.5]octan-6-one	Odoribacter_splanchnicus	0.139208	0.169113	Group		0.264239
4-hydroxy-5-methoxy-4-[2-methyl-3-(3-methyl-2-buten-1-yl)-2-oxiranyl]-1-oxaspiro[2.5]octan-6-one	Ruminococcus_bicirculans	-0.160631	0.112143	Group		0.339826
[similar to: 3-hydroxybutyric acid; 未mass: -0.0833 da]	Odoribacter_splanchnicus	0.14308	0.15748	Group		0.256048
[similar to: 3-hydroxybutyric acid; 未mass: -0.0833 da]	Ruminococcus_bicirculans	0.00170686	0.986646	Group		0.986646
4-hydroxybenzaldehyde	Odoribacter_splanchnicus	-0.288621	0.00388501	Group	**	0.0298847
4-hydroxybenzaldehyde	Ruminococcus_bicirculans	-0.0775139	0.445055	Group		0.674326
Oleate	Odoribacter_splanchnicus	-0.162931	0.107044	Group		0.205151
Oleate	Ruminococcus_bicirculans	-0.0820284	0.418931	Group		0.65458
Dinp	Odoribacter_splanchnicus	-0.213704	0.0338579	Group	*	0.0877622
Dinp	Ruminococcus_bicirculans	-0.0890167	0.380302	Group		0.623446
Adaprolol	Odoribacter_splanchnicus	-0.216673	0.0314151	Group	*	0.0877622
Adaprolol	Ruminococcus_bicirculans	-0.0617069	0.543396	Group		0.770306
Sunitinib	Odoribacter_splanchnicus	0.104391	0.303264	Group		0.4082
Sunitinib	Ruminococcus_bicirculans	-0.0394805	0.697561	Group		0.871952
(2s)-1-hydroxy-3-(tridecanoyloxy)-2-propanyl (9z,12z)-9,12-octadecadienoate	Odoribacter_splanchnicus	-0.142647	0.15875	Group		0.256048
(2s)-1-hydroxy-3-(tridecanoyloxy)-2-propanyl (9z,12z)-9,12-octadecadienoate	Ruminococcus_bicirculans	-0.108782	0.283292	Group		0.551075
Dl-4-hydroxyphenyllactic acid	Odoribacter_splanchnicus	-0.385455	9.22725e-05	Group	***	0.00307575
Dl-4-hydroxyphenyllactic acid	Ruminococcus_bicirculans	-0.250303	0.0126475	Group	*	0.102508
Phthalic acid	Odoribacter_splanchnicus	-0.159332	0.115103	Group		0.209278
Phthalic acid	Ruminococcus_bicirculans	-0.0269635	0.790743	Group		0.878726
[similar to: (+/-)11(12)-dihet; 未mass: 255.2278 da]	Odoribacter_splanchnicus	-0.00893012	0.930012	Group		0.958776
[similar to: (+/-)11(12)-dihet; 未mass: 255.2278 da]	Ruminococcus_bicirculans	-0.0500804	0.621973	Group		0.818386
Ecgonine	Odoribacter_splanchnicus	-0.209524	0.0375689	Group	*	0.0939223
Ecgonine	Ruminococcus_bicirculans	-0.289437	0.00378196	Group	**	0.0487209
Bis(2-ethylhexyl) phthalate	Odoribacter_splanchnicus	-0.162523	0.107935	Group		0.205151
Bis(2-ethylhexyl) phthalate	Ruminococcus_bicirculans	-0.100606	0.321205	Group		0.584008
Tranexamic acid	Odoribacter_splanchnicus	0.0807545	0.426211	Group		0.539508
Tranexamic acid	Ruminococcus_bicirculans	-0.06	0.55462	Group		0.770306
Hexanoylcarnitine	Odoribacter_splanchnicus	-0.0976005	0.335929	Group		0.442012
Hexanoylcarnitine	Ruminococcus_bicirculans	-0.180693	0.073546	Group		0.291417
1,2-dehydroreticuline	Odoribacter_splanchnicus	-0.207149	0.0398253	Group	*	0.0971348
1,2-dehydroreticuline	Ruminococcus_bicirculans	-0.145492	0.150542	Group		0.358433
Lauroylcarnitine	Odoribacter_splanchnicus	-0.0654174	0.519389	Group		0.596999
Lauroylcarnitine	Ruminococcus_bicirculans	-0.120544	0.234208	Group		0.477976
(7e,10e,13e,16e)-7,10,13,16-docosatetraenoic acid	Odoribacter_splanchnicus	-0.14073	0.164468	Group		0.26106
(7e,10e,13e,16e)-7,10,13,16-docosatetraenoic acid	Ruminococcus_bicirculans	-0.167359	0.0977441	Group		0.326734
Trans-3-indoleacrylic acid	Odoribacter_splanchnicus	-0.215312	0.0325155	Group	*	0.0877622
Trans-3-indoleacrylic acid	Ruminococcus_bicirculans	-0.258813	0.00986384	Group	**	0.0896713
17,21-epoxy-9-fluoro-11beta-hydroxyprogesterone	Odoribacter_splanchnicus	-0.0729252	0.472524	Group		0.562529
17,21-epoxy-9-fluoro-11beta-hydroxyprogesterone	Ruminococcus_bicirculans	-0.0712678	0.482668	Group		0.709806
Methyl alpha-aspartylphenylalaninate	Odoribacter_splanchnicus	-0.337551	0.00067751	Group	***	0.00776479
Methyl alpha-aspartylphenylalaninate	Ruminococcus_bicirculans	-0.353853	0.000355284	Group	***	0.0177642
Asp-leu	Odoribacter_splanchnicus	0.0329252	0.7459	Group		0.793511
Asp-leu	Ruminococcus_bicirculans	-0.281558	0.00488721	Group	**	0.0543023
1-(beta-d-ribofuranosyl)thymine	Odoribacter_splanchnicus	-2.47372e-05	0.999854	Group		0.999854
1-(beta-d-ribofuranosyl)thymine	Ruminococcus_bicirculans	-0.191354	0.0578965	Group		0.291417
Lersivirine	Odoribacter_splanchnicus	-0.214137	0.033492	Group	*	0.0877622
Lersivirine	Ruminococcus_bicirculans	-0.135189	0.181853	Group		0.396428
Magnoflorine	Odoribacter_splanchnicus	-0.202028	0.0450787	Group	*	0.10733
Magnoflorine	Ruminococcus_bicirculans	-0.151886	0.133263	Group		0.349036
Cinnamoylglycine	Odoribacter_splanchnicus	-0.0965121	0.341366	Group		0.443332
Cinnamoylglycine	Ruminococcus_bicirculans	-0.179332	0.0757685	Group		0.291417
16-feruloyloxypalmitic acid	Odoribacter_splanchnicus	-0.232356	0.0208466	Group	*	0.0726026
16-feruloyloxypalmitic acid	Ruminococcus_bicirculans	-0.14637	0.148074	Group		0.358433
2453103	Odoribacter_splanchnicus	0.150637	0.136514	Group		0.231379
2453103	Ruminococcus_bicirculans	-0.151985	0.133008	Group		0.349036
Piperine	Odoribacter_splanchnicus	-0.0137786	0.892176	Group		0.939133
Piperine	Ruminococcus_bicirculans	-0.0353618	0.727805	Group		0.878726
Dl-dipalmitoylphosphatidylcholine	Odoribacter_splanchnicus	-0.182709	0.0703498	Group		0.14968
Dl-dipalmitoylphosphatidylcholine	Ruminococcus_bicirculans	-0.0249969	0.805695	Group		0.878726
Allantoic acid	Odoribacter_splanchnicus	0.0411874	0.685162	Group		0.744742
Allantoic acid	Ruminococcus_bicirculans	0.0290538	0.774933	Group		0.878726
Xanthine	Odoribacter_splanchnicus	-0.293383	0.00331766	Group	**	0.0276472
Xanthine	Ruminococcus_bicirculans	-0.2459	0.0143411	Group	*	0.102508
Allithiamine	Odoribacter_splanchnicus	-0.234855	0.0194839	Group	*	0.0721626
Allithiamine	Ruminococcus_bicirculans	-0.288522	0.00389767	Group	**	0.0487209
Virilon	Odoribacter_splanchnicus	-0.250934	0.0124198	Group	*	0.0477685
Virilon	Ruminococcus_bicirculans	-0.274521	0.00610963	Group	**	0.0610963
(3beta)-3-hydroxy-27-{[(2e)-3-(4-hydroxy-3-methoxyphenyl)-2-propenoyl]oxy}urs-12-en-28-oic acid	Odoribacter_splanchnicus	0.0481138	0.635732	Group		0.714306
(3beta)-3-hydroxy-27-{[(2e)-3-(4-hydroxy-3-methoxyphenyl)-2-propenoyl]oxy}urs-12-en-28-oic acid	Ruminococcus_bicirculans	-0.0112059	0.912228	Group		0.950237
Pizotifen	Odoribacter_splanchnicus	0.259654	0.00962047	Group	**	0.0400853
Pizotifen	Ruminococcus_bicirculans	0.152406	0.131929	Group		0.349036
Diosgenin	Odoribacter_splanchnicus	-0.214385	0.0332844	Group	*	0.0877622
Diosgenin	Ruminococcus_bicirculans	-0.096611	0.340869	Group		0.598016
Hydroprene	Odoribacter_splanchnicus	0.161237	0.110781	Group		0.205151
Hydroprene	Ruminococcus_bicirculans	0.0239208	0.813906	Group		0.878726
2-chloro-1-ethoxy-1,1,2-trifluoroethane	Odoribacter_splanchnicus	-0.16162	0.109927	Group		0.205151
2-chloro-1-ethoxy-1,1,2-trifluoroethane	Ruminococcus_bicirculans	-0.146506	0.147694	Group		0.358433
[similar to: het0016; 未mass: -18.0704 da]	Odoribacter_splanchnicus	0.358009	0.000299773	Group	***	0.00499621
[similar to: het0016; 未mass: -18.0704 da]	Ruminococcus_bicirculans	0.337786	0.000671391	Group	***	0.0194645
1-methyl-1,2,3,4-tetrahydro-卯虏-carboline-3-carboxylic acid	Odoribacter_splanchnicus	-0.272245	0.00655944	Group	**	0.0345234
1-methyl-1,2,3,4-tetrahydro-卯虏-carboline-3-carboxylic acid	Ruminococcus_bicirculans	-0.333927	0.00077858	Group	***	0.0194645
[similar to: oleandomycin; 未mass: -483.2716 da]	Odoribacter_splanchnicus	0.0748299	0.461011	Group		0.555435
[similar to: oleandomycin; 未mass: -483.2716 da]	Ruminococcus_bicirculans	-0.0282622	0.78091	Group		0.878726
Methylphenanthrene	Odoribacter_splanchnicus	0.000878169	0.993153	Group		0.999854
Methylphenanthrene	Ruminococcus_bicirculans	0.00181818	0.985772	Group		0.986646
Tcmdc-125859	Odoribacter_splanchnicus	-0.196512	0.0513718	Group		0.119469
Tcmdc-125859	Ruminococcus_bicirculans	-0.18893	0.0611904	Group		0.291417
Fg7175000	Odoribacter_splanchnicus	0.114731	0.257667	Group		0.368096
Fg7175000	Ruminococcus_bicirculans	-0.0287199	0.777453	Group		0.878726
Lys-gln	Odoribacter_splanchnicus	-0.121954	0.228751	Group		0.331523
Lys-gln	Ruminococcus_bicirculans	-0.0912307	0.36853	Group		0.619659
Ethylvanillin isobutyrate	Odoribacter_splanchnicus	0.171973	0.0887452	Group		0.184886
Ethylvanillin isobutyrate	Ruminococcus_bicirculans	-0.0300804	0.767202	Group		0.878726
Pirenzepine	Odoribacter_splanchnicus	-0.185566	0.0660141	Group		0.143509
Pirenzepine	Ruminococcus_bicirculans	-0.142375	0.159552	Group		0.371052
Ecdysone	Odoribacter_splanchnicus	-0.269054	0.00723965	Group	**	0.034619
Ecdysone	Ruminococcus_bicirculans	-0.182387	0.0708519	Group		0.291417
Artonin e	Odoribacter_splanchnicus	0.157403	0.119613	Group		0.211759
Artonin e	Ruminococcus_bicirculans	0.0797155	0.432202	Group		0.664926
Carpipramine	Odoribacter_splanchnicus	-0.27248	0.00651167	Group	**	0.0345234
Carpipramine	Ruminococcus_bicirculans	-0.187186	0.0636536	Group		0.291417
2390277	Odoribacter_splanchnicus	0.0547928	0.589537	Group		0.669928
2390277	Ruminococcus_bicirculans	0.048188	0.635211	Group		0.824949
O-(hydroxy{(2r)-2-hydroxy-3-[(2-methoxy-13-methylpentadecyl)oxy]propoxy}phosphoryl)-l-serine	Odoribacter_splanchnicus	0.164564	0.103538	Group		0.205151
O-(hydroxy{(2r)-2-hydroxy-3-[(2-methoxy-13-methylpentadecyl)oxy]propoxy}phosphoryl)-l-serine	Ruminococcus_bicirculans	-0.098825	0.329879	Group		0.58907
9-hydroxynonanoic acid	Odoribacter_splanchnicus	-0.00159555	0.98752	Group		0.999854
9-hydroxynonanoic acid	Ruminococcus_bicirculans	-0.172839	0.0871323	Group		0.316781
(1s,6s)-6-aminooctahydro-1-indolizinyl acetate	Odoribacter_splanchnicus	-0.339777	0.000621544	Group	***	0.00776479
(1s,6s)-6-aminooctahydro-1-indolizinyl acetate	Ruminococcus_bicirculans	-0.171998	0.0886988	Group		0.316781
Tyr-phe	Odoribacter_splanchnicus	-0.188435	0.0618811	Group		0.140639
Tyr-phe	Ruminococcus_bicirculans	-0.150785	0.136124	Group		0.349036
Vorinostat	Odoribacter_splanchnicus	-0.359072	0.000286915	Group	***	0.00499621
Vorinostat	Ruminococcus_bicirculans	-0.167223	0.0980201	Group		0.326734
Urobilin, (-)-	Odoribacter_splanchnicus	-0.322239	0.00120608	Group	**	0.0120608
Urobilin, (-)-	Ruminococcus_bicirculans	-0.22752	0.0237187	Group	*	0.158124
Hydroxyprogesterone caproate	Odoribacter_splanchnicus	-0.279703	0.00518618	Group	**	0.0315704
Hydroxyprogesterone caproate	Ruminococcus_bicirculans	-0.185566	0.0660141	Group		0.291417
